# Genetic analyses on the health impacts of testosterone highlight effects on female-specific diseases and sex differences

**DOI:** 10.1101/2021.04.23.21255981

**Authors:** Jaakko T. Leinonen, Nina Mars, Leevi E. Lehtonen, Ari Ahola-Olli, Sanni Ruotsalainen, Terho Lehtimäki, Mika Kähönen, Olli Raitakari, FinnGen, Mark Daly, Tiinamaija Tuomi, Samuli Ripatti, Matti Pirinen, Taru Tukiainen

## Abstract

Testosterone (T) is linked with diverse characteristics of human health, yet, whether these associations reflect correlation or causation remains debated. Here, we provide a broad perspective on the role of T on complex diseases in both sexes leveraging genetic and health registry data from the UK Biobank and FinnGen (total N=625,650).

We find genetically predicted T affects sex-biased and sex-specific traits, with a particularly pronounced impact on female reproductive health. We show T levels are intricately involved in metabolism, sharing many associations with sex hormone binding globulin (SHBG), but report lack of direct causality behind most of these associations. Across other disease domains, including behavior, we find little evidence for a significant contribution from normal variation in T levels. Highlighting T’s unique biology, we show T associates with antagonistic effects on stroke risk and reproduction in males and females.

Overall, we underscore the involvement of T in both male and female health, and the complex mechanisms linking T levels to disease risk and sex differences.
