## Supplementary Tables for "Genetic analyses on the health impacts of testosterone highlight effects on female-specific diseases and sex differences": Supplementary_table 26.xlsx

### Sheet: MR_analyses_public_GWAS
Supplementary table 26. Results from Mendelian Randomisation (MR) analyses. For latent causal variable analysis (LCV) the table shows the estimated genetic causality proportions (gcp) with standard errors (se). Negative gcp values indicate causality of trait2 to trait1. For conventional MR analyses (Inverse variance weighed (IVW) and MR egger, the table show the effect size estimates with se's. P…
		Latent causal variable (LCV)
		T, males			T, females			SHBG, males			SHBG, females			FAI, males			FAI, females			Free T, males			Free T, females
trait2	Class	gcp	gcp_se	gcp_p	gcp	gcp_se	gcp_p	gcp	gcp_se	gcp_p	gcp	gcp_se	gcp_p	gcp	gcp_se	gcp_p	gcp	gcp_se	gcp_p	gcp	gcp_se	gcp_p	gcp	gcp_se	gcp_p
BMI	Anthropometrics	-0.25	0.44	0.74	0.06	0.36	0.68	-0.25	0.43	0.79	-0.24	0.45	0.57	-0.17	0.49	0.57	-0.35	0.38	0.92	0.00	0.56	0.77	-0.37	0.37	0.56
Height	Anthropometrics	0.32	0.25	0.22	0.15	0.40	0.53	0.39	0.36	0.59	0.16	0.41	0.78	0.28	0.30	0.46	0.24	0.43	0.82	0.05	0.33	0.47	0.29	0.42	0.74
Own birth weight	Anthropometrics	-0.47	0.32	0.27	0.24	0.40	0.57	-0.46	0.33	0.30	-0.46	0.34	0.29	-0.46	0.33	0.30	-0.49	0.32	0.21	0.22	0.48	0.56	-0.50	0.31	0.20
Relative hand grip strength	Anthropometrics	0.24	0.48	0.60	0.13	0.47	0.91	0.28	0.31	0.29	0.21	0.28	0.36	0.27	0.33	0.33	-0.17	0.49	0.60	-0.24	0.46	0.73	-0.14	0.50	0.75
Waist-to-hip ratio	Anthropometrics	0.24	0.20	0.27	-0.31	0.41	0.70	0.37	0.20	0.11	-0.14	0.28	0.83	0.46	0.27	0.18	-0.07	0.36	0.84	-0.11	0.57	0.50	-0.16	0.27	0.93
Body fat	Anthropometrics	-0.15	0.48	0.91	-0.02	0.57	0.79	0.10	0.24	0.62	0.28	0.22	0.33	0.24	0.32	0.55	0.21	0.25	0.50	0.50	0.26	0.036	0.12	0.22	0.58
Heel bone mineral density	Anthropometrics	0.16	0.42	0.89	0.31	0.31	0.40	0.53	0.30	0.18	0.55	0.26	0.064	0.57	0.30	0.12	0.34	0.26	0.29	0.45	0.34	0.37	0.30	0.36	0.68
Trunk fat-free mass	Anthropometrics	0.15	0.19	0.37	0.03	0.29	0.30	0.19	0.26	0.56	0.14	0.28	0.54	0.10	0.53	0.85	0.07	0.25	0.16	0.18	0.24	0.33	0.08	0.21	0.31
Frequency of mild excercises in last 4 weeks	Behaviour	-0.33	0.40	0.11	-0.20	0.47	0.65	-0.32	0.29	0.57	0.01	0.58	0.68	-0.00	0.21	0.93	0.01	0.58	0.68	0.16	0.48	0.89	0.02	0.58	0.69
Sex partners	Behaviour	0.45	0.29	0.20	0.28	0.42	0.57	0.07	0.34	0.50	0.26	0.28	0.39	-0.11	0.44	0.71	0.40	0.38	0.39	0.14	0.47	0.75	0.39	0.38	0.45
Sleep duration	Behaviour	0.14	0.28	0.60	0.40	0.36	0.27	0.19	0.29	0.51	0.31	0.34	0.28	0.32	0.43	0.56	0.32	0.36	0.30	0.06	0.46	0.76	0.38	0.29	0.22
Smoking	Behaviour	0.00	0.59	0.40	-0.14	0.54	0.53	-0.02	0.58	0.48	-0.01	0.59	0.40	-0.00	0.59	0.42	-0.01	0.57	0.40	0.00	0.58	0.91	-0.08	0.54	0.46
Speeding	Behaviour	-0.13	0.51	0.66	-0.30	0.43	0.86	-0.07	0.53	0.80	0.21	0.48	0.60	-0.09	0.52	0.66	-0.11	0.48	0.30	0.16	0.48	0.55	-0.25	0.49	0.29
Hematocrit	Biomarkers / metabolism	-0.02	0.10	0.0021	0.10	0.14	0.64	0.02	0.12	0.15	0.36	0.20	0.11	0.12	0.18	0.47	0.24	0.17	0.28	0.63	0.23	0.00071	0.14	0.14	0.47
Hemoglobin	Biomarkers / metabolism	-0.54	0.29	0.12	0.37	0.37	0.88	-0.52	0.28	0.15	0.29	0.22	0.34	-0.36	0.38	0.63	0.24	0.23	0.52	0.64	0.23	0.00085	0.21	0.28	0.89
Lymphocytes	Biomarkers / metabolism	0.41	0.23	0.060	0.23	0.47	0.59	0.39	0.12	1.6e-07	0.42	0.13	0.00014	0.17	0.16	0.33	0.26	0.16	0.16	-0.02	0.27	0.32	0.25	0.22	0.28
Alanine transaminase	Biomarkers / metabolism	0.11	0.58	0.393	-0.05	0.56	0.608	0.01	0.60	0.389	0.56	0.29	0.0768	-0.02	0.59	0.581	0.49	0.32	0.193	0.16	0.47	0.715	0.46	0.34	0.325
Gamma-glutamyl transferase	Biomarkers / metabolism	0.13	0.16	0.544	-0.60	0.25	4.48e-06	0.09	0.15	0.765	0.46	0.34	0.246	0.07	0.18	0.747	0.36	0.49	0.000287	-0.16	0.24	0.388	0.13	0.26	1.05e-07
Adiponectin	Biomarkers / metabolism	0.07	0.26	0.75	-0.29	0.19	7.0e-05	0.19	0.24	0.53	0.00	0.40	0.87	0.55	0.27	0.07	0.11	0.44	0.68	-0.24	0.44	0.89	0.11	0.32	0.67
HDL cholesterol	Biomarkers / metabolism	0.56	0.28	0.08	0.21	0.46	0.73	0.57	0.28	0.061	0.27	0.21	0.29	0.63	0.24	0.0038	0.49	0.30	0.23	0.38	0.37	0.44	0.51	0.31	0.23
LDL cholesterol	Biomarkers / metabolism	0.00	0.57	0.88	-0.00	0.58	0.91	0.00	0.57	0.80	-0.12	0.18	0.53	0.03	0.60	0.47	-0.08	0.24	0.82	-0.02	0.59	0.44	-0.07	0.39	0.93
Triglycerides	Biomarkers / metabolism	-0.08	0.23	0.80	-0.48	0.11	1.3e-30	-0.15	0.24	0.67	0.01	0.30	0.98	-0.21	0.25	0.59	0.68	0.26	0.012	0.32	0.40	0.94	-0.80	0.30	1.4e-06
Breast cancer	Disease	0.43	0.33	0.48	-0.06	0.14	0.67	0.11	0.12	0.57	0.60	0.29	0.061	0.05	0.18	0.85	0.06	0.23	0.90	-0.24	0.21	0.25	0.00	0.22	0.76
Breast cancer (ER+)	Disease	0.47	0.30	0.30	-0.09	0.16	0.59	0.06	0.14	0.78	0.37	0.36	0.95	0.02	0.16	0.99	-0.01	0.26	0.74	-0.19	0.20	0.39	-0.07	0.25	0.65
Breast cancer (ER-)	Disease	-0.29	0.43	0.55	0.05	0.49	0.86	-0.06	0.46	0.94	0.02	0.58	0.83	-0.21	0.46	0.64	-0.04	0.53	0.76	-0.05	-0.05	0.60	0.09	0.46	0.78
CAD	Disease	-0.03	0.13	0.99	0.04	0.55	0.90	0.08	0.14	0.76	0.60	0.24	0.0067	0.07	0.16	0.07	0.57	0.26	0.040	0.30	0.42	0.47	0.54	0.28	0.09
Prostate cancer	Disease	-0.21	0.22	0.61	0.11	0.50	0.93	-0.64	0.22	0.00019	0.11	0.62	0.30	-0.58	0.27	0.043	0.05	0.29	0.25	0.51	0.30	0.17	-0.27	0.37	0.34
Rheumatoid Arthritis*	Disease	0.05	0.20	0.70	0.41	0.39	0.27	0.49	0.31	0.24	0.48	0.29	0.22	0.19	0.40	0.54	0.42	0.35	0.48	-0.31	0.39	0.71	0.14	0.49	0.93
Type 2 Diabetes	Disease	-0.27	0.37	0.79	0.03	0.29	0.86	-0.30	0.35	0.67	-0.23	0.40	0.69	-0.24	0.32	0.91	-0.24	0.40	0.71	0.04	0.61	0.35	-0.35	0.35	0.52
ADHD	Neuronal	-0.00	0.57	0.71	-0.11	0.12	0.051	-0.15	0.49	0.74	-0.18	0.46	0.82	-0.14	0.48	0.83	-0.22	0.45	0.71	0.02	0.58	0.79	-0.28	0.41	0.78
Autism	Neuronal	0.29	0.38	0.63	0.22	0.41	0.72	0.17	0.48	0.94	0.23	0.45	0.69	0.15	0.40	0.73	-0.00	0.58	0.58	-0.22	0.48	0.69	-0.02	0.57	0.68
Fluid intelligence	Neuronal	0.06	0.54	0.49	0.21	0.45	0.76	-0.01	0.57	0.60	0.22	0.47	0.48	-0.01	0.57	0.76	0.37	0.42	0.30	0.12	0.54	0.68	0.35	0.42	0.34
Major depressive disorder	Neuronal	0.18	0.25	0.53	-0.13	0.50	0.70	-0.14	0.49	0.93	-0.03	0.55	0.99	-0.17	0.48	0.58	-0.06	0.52	0.89	0.00	0.58	0.95	-0.04	0.52	0.87
Prospective memory result	Neuronal	0.41	0.36	0.50	0.02	0.57	0.87	0.24	0.44	0.81	0.04	0.60	0.49	0.32	0.40	0.74	0.01	0.61	0.33	-0.02	0.57	0.91	0.00	0.59	0.50
Schizophrenia	Neuronal	0.02	0.51	0.50	0.02	0.58	0.78	0.14	0.39	0.53	0.25	0.41	0.64	0.20	0.38	0.49	0.21	0.46	0.75	0.24	0.44	0.72	0.09	0.53	0.92
AAM	Sex-specific traits	-0.16	0.51	0.77	0.29	0.42	0.56	-0.07	0.54	0.89	-0.26	0.43	0.92	-0.03	0.58	0.72	-0.10	0.51	0.89	0.50	0.30	0.10	-0.08	0.53	0.90
Erectile dysfunction	Sex-specific traits	0.02	0.61	0.35	-0.38	0.36	0.71	0.42	0.37	0.00032	0.25	0.10	0.00088	0.77	0.23	0.0013	0.13	0.25	0.66	0.12	0.31	0.60	0.04	0.21	0.68
Menopause	Sex-specific traits	0.02	0.58	0.74	-0.15	0.51	0.70	0.01	0.58	0.76	-0.21	0.45	0.80	-0.14	0.50	0.71	-0.23	0.43	0.79	0.11	0.50	0.90	-0.05	0.45	0.88
MPB	Sex-specific traits	0.01	0.60	0.46	-0.01	0.58	0.86	0.04	0.55	0.60	0.27	0.45	0.59	-0.09	0.14	0.0053	0.32	0.41	0.63	0.44	0.04	7.7e-19	0.31	0.41	0.71
Number of childred fathered	Sex-specific traits	0.62	0.20	1.2e-15	0.20	0.15	0.31	0.34	0.39	0.66	0.24	0.33	0.67	0.43	0.34	0.35	-0.25	0.44	0.66	0.42	0.18	0.011	-0.29	0.41	0.94
Number of live births	Sex-specific traits	0.01	0.58	0.58	0.29	0.34	0.30	0.20	0.39	0.47	0.23	0.42	0.72	-0.06	0.56	0.85	-0.24	0.48	0.83	0.30	0.42	0.54	-0.21	0.46	0.51
Irritability	Temperament	0.39	0.39	0.38	-0.01	0.57	0.89	0.25	0.45	0.64	0.04	0.57	0.55	0.25	0.44	0.76	0.02	0.57	0.54	-0.01	0.58	0.91	0.04	0.56	0.53
Mood swings	Temperament	-0.01	0.57	0.96	0.20	0.39	0.511	-0.09	0.55	0.81	0.02	0.59	0.51	0.02	0.58	0.74	0.01	0.57	0.79	0.05	0.58	0.57	-0.01	0.57	0.91
Neurotism score	Temperament	0.02	0.60	0.51	0.14	0.51	0.62	-0.02	0.59	0.48	0.34	0.39	0.33	-0.01	0.59	0.44	0.18	0.50	0.52	0.15	0.50	0.84	0.05	0.57	0.78
Risk tolerance	Temperament	-0.10	0.53	0.57	0.20	0.45	0.54	-0.18	0.48	0.66	-0.11	0.53	0.60	-0.07	0.54	0.77	-0.05	0.49	0.43	-0.02	0.57	0.87	0.19	0.35	0.37
Sensitivity	Temperament	0.34	0.39	0.46	-0.13	0.41	0.51	0.40	0.38	0.57	0.37	0.38	0.25	0.28	0.45	0.35	0.11	0.44	0.75	0.42	0.34	0.28	0.12	0.43	0.85
* h2 z-score for RA in LCV analysis < 4, indicating low heritability in the original GWAS, limiting reliable causality estimations
		MR Egger
		T, males				T,females				SHBG, males				SHBG, females				FAI, males				FAI, females				Free T, males				Free T, females
trait2	Class	Nsnps	Beta	Se	P	Nsnps	Beta	Se	P	Nsnps	Beta	Se	P	Nsnps	Beta	Se	P	Nsnps	Beta	Se	P	Nsnps	Beta	Se	P	Nsnps	Beta	Se	P	Nsnps	Beta	Se	P
BMI	Anthropometrics	110	0.006	0.07	0.935	56	0.099	0.074	0.189	138	-0.023	0.036	0.529	111	0.041	0.055	0.457	82	-0.004	0.073	0.951	93	0.208	0.086	0.018	50	0.009	0.06	0.876	79	0.018	0.065	0.784
Height	Anthropometrics	111	0.143	0.117	0.226	56	-0.084	0.107	0.44	137	0.117	0.046	0.013	110	0.227	0.071	0.002	80	-0.175	0.093	0.064	93	-0.265	0.12	0.03	50	-0.21	0.125	0.1	79	-0.075	0.079	0.346
Own birth weight	Anthropometrics	157	-0.015	0.024	0.542	91	-0.032	0.027	0.237	220	-0.002	0.017	0.907	188	0.023	0.027	0.402	123	-0.003	0.026	0.918	135	-0.044	0.03	0.154	83	-0.002	0.028	0.945	113	-0.014	0.031	0.656
Relative hand grip strength	Anthropometrics	75	-0.095	0.241	0.695	46	0.086	0.365	0.814	117	0.16	0.105	0.131	120	-0.131	0.189	0.489	60	0.043	0.224	0.849	41	0.419	0.354	0.244	32	0.037	0.508	0.942	25	0.18	0.215	0.411
Waist-to-hip ratio	Anthropometrics	114	-0.069	0.088	0.435	57	0.112	0.093	0.236	141	-0.066	0.04	0.104	115	-0.003	0.067	0.963	76	0.172	0.092	0.065	93	0.071	0.099	0.474	50	0.035	0.085	0.678	78	0.107	0.074	0.151
Body fat	Anthropometrics	118	0.032	0.063	0.614	61	-0.163	0.084	0.057	146	-0.019	0.036	0.585	121	0.082	0.063	0.197	83	0.077	0.071	0.277	97	-0.061	0.09	0.501	52	0.041	0.061	0.511	81	-0.154	0.07	0.029
Heel bone mineral density	Anthropometrics	147	0.002	0.029	0.951	85	0.114	0.037	0.003	207	-0.048	0.021	0.022	168	-0.067	0.026	0.013	115	0.095	0.026	0.00031	127	0.113	0.033	0.001	75	0.122	0.033	0.00038	107	0.089	0.041	0.031
Trunk fat-free mass	Anthropometrics	148	0.011	0.024	0.649	86	-0.002	0.03	0.959	204	0.002	0.015	0.888	172	0.038	0.021	0.071	113	-0.045	0.023	0.049	126	-0.036	0.029	0.213	68	-0.028	0.034	0.405	107	-0.03	0.032	0.355
Frequency of mild excercises in last 4 weeks	Behaviour	151	-0.019	0.017	0.277	86	0.012	0.025	0.644	204	-0.015	0.011	0.196	166	0.004	0.014	0.771	114	-0.005	0.017	0.748	128	0.003	0.018	0.89	70	0.012	0.025	0.633	108	-0.005	0.023	0.827
Sex partners	Behaviour	151	0.002	0.011	0.874	86	0.021	0.019	0.266	204	-0.006	0.006	0.354	166	-0.005	0.008	0.492	114	0.013	0.01	0.211	128	0.012	0.014	0.403	70	0.038	0.018	0.036	108	0.021	0.019	0.261
Sleep duration	Behaviour	155	0.019	0.021	0.363	93	0.021	0.025	0.418	215	-0.009	0.012	0.472	198	0.002	0.016	0.889	118	0.006	0.019	0.733	138	0.000	0.021	0.999	74	0.007	0.03	0.809	114	-0.005	0.026	0.856
Smoking	Behaviour	112	-0.097	0.139	0.488	57	-0.121	0.181	0.508	137	-0.028	0.064	0.667	112	-0.082	0.102	0.425	80	0.249	0.123	0.047	94	0.069	0.156	0.661	50	0.192	0.122	0.124	80	0.071	0.124	0.571
Speeding	Behaviour	77	0.003	0.037	0.94	48	-0.026	0.038	0.49	123	0.004	0.015	0.788	121	-0.065	0.026	0.015	60	-0.021	0.037	0.563	41	-0.009	0.061	0.89	33	-0.106	0.085	0.222	24	0.003	0.04	0.933
Hematocrit	Biomarkers / metabolism	171	0.041	0.033	0.209	98	0.008	0.044	0.852	226	0.013	0.023	0.581	212	-0.009	0.027	0.75	126	0.016	0.032	0.623	146	0.03	0.039	0.437	82	0.042	0.041	0.304	123	0.034	0.042	0.417
Hemoglobin	Biomarkers / metabolism	171	0.06	0.034	0.083	98	0.013	0.045	0.779	226	0.034	0.028	0.23	212	-0.002	0.029	0.952	126	0.007	0.034	0.83	146	0.026	0.044	0.555	82	0.047	0.039	0.237	123	0.015	0.048	0.75
Lymphocytes	Biomarkers / metabolism	170	-0.016	0.029	0.565	96	0.082	0.049	0.101	225	-0.033	0.02	0.102	208	-0.037	0.026	0.166	125	0.01	0.032	0.757	145	0.001	0.045	0.975	82	-0.004	0.037	0.924	122	0.034	0.047	0.47
Alanine transaminase	Biomarkers / metabolism	111	0.035	0.070	0.618	68	0.017	0.065	0.793	163	0.132	0.045	0.00443	135	-0.003	0.050	0.947	84	-0.170	0.082	0.0415	99	-0.012	0.066	0.849	52	-0.140	0.049	0.00683	87	-0.019	0.085	0.820
Gamma-glutamyl transferase	Biomarkers / metabolism	111	0.002	0.075	0.972	68	0.085	0.074	0.257	163	0.051	0.047	0.278	135	-0.032	0.058	0.585	84	-0.050	0.081	0.539	99	0.030	0.085	0.724	52	-0.028	0.046	0.540	87	0.066	0.106	0.534
Adiponectin	Biomarkers / metabolism	114	0.06	0.054	0.264	57	0.04	0.068	0.557	150	0.063	0.029	0.031	117	0.072	0.062	0.247	88	-0.024	0.053	0.655	95	0.035	0.08	0.665	61	0.023	0.04	0.57	81	0.02	0.061	0.739
HDL cholesterol	Biomarkers / metabolism	105	0.009	0.105	0.928	51	-0.038	0.11	0.732	135	0.093	0.053	0.079	107	0.071	0.097	0.465	77	-0.141	0.11	0.206	86	-0.186	0.145	0.202	46	-0.148	0.062	0.022	73	-0.141	0.115	0.224
LDL cholesterol	Biomarkers / metabolism	105	-0.173	0.124	0.164	51	0.034	0.094	0.722	135	-0.022	0.064	0.731	106	-0.121	0.097	0.215	77	0.041	0.122	0.736	86	-0.027	0.162	0.866	46	0.084	0.057	0.144	73	-0.077	0.12	0.521
Triglycerides	Biomarkers / metabolism	105	-0.903	0.149	2.1e-08	51	-0.227	0.328	0.492	135	-0.416	0.071	3.5e-08	106	-0.534	0.126	5.0e-05	77	0.635	0.177	0.001	86	-0.113	0.23	0.623	46	0.11	0.062	0.082	73	-0.018	0.13	0.887
Breast cancer	Disease	150	-0.083	0.051	0.103	90	0.23	0.065	0.00064	214	-0.057	0.029	0.051	184	-0.117	0.077	0.127	116	0.038	0.065	0.56	124	0.242	0.095	0.013	81	-0.111	0.059	0.064	106	0.208	0.071	0.004
Breast cancer (ER+)	Disease	150	-0.084	0.056	0.139	90	0.282	0.071	0.00014	214	-0.07	0.033	0.038	184	-0.139	0.083	0.095	116	0.069	0.079	0.388	124	0.297	0.111	0.008	81	-0.102	0.067	0.129	106	0.25	0.077	0.002
Breast cancer (ER-)	Disease	150	-0.015	0.061	0.805	90	0.074	0.092	0.425	214	-0.006	0.037	0.883	184	-0.012	0.084	0.883	116	-0.099	0.084	0.241	124	0.124	0.111	0.267	81	-0.1	0.083	0.229	106	0.13	0.096	0.177
CAD	Disease	38	0.142	0.212	0.509	11	-0.654	0.907	0.489	55	-0.019	0.081	0.818	41	0.129	0.161	0.427	27	-0.299	0.195	0.138	25	0.418	0.433	0.345	5	-0.024	0.407	0.957	21	-0.443	0.565	0.442
Prostate cancer	Disease	79	0.136	0.093	0.149	41	-0.231	0.217	0.292	118	0.095	0.121	0.436	112	0.205	0.118	0.086	49	-0.089	0.188	0.639	34	-0.875	0.25	0.001	38	0.373	0.193	0.061	23	-0.13	0.163	0.432
Rheumatoid Arthritis*	Disease	122	-0.044	0.088	0.619	68	-0.317	0.178	0.079	172	-0.041	0.06	0.492	143	-0.226	0.143	0.115	86	0.018	0.175	0.919	98	-0.051	0.31	0.869	66	-0.09	0.142	0.527	87	-0.24	0.119	0.046
Type 2 Diabetes	Disease	45	0.527	0.436	0.234	11	0.512	1.497	0.74	62	0.21	0.154	0.177	48	0.756	0.491	0.13	30	-0.766	0.384	0.056	30	-1.037	0.739	0.172	6	-0.723	0.954	0.491	25	-1	0.725	0.181
ADHD	Neuronal	127	0.044	0.094	0.644	73	-0.105	0.114	0.36	178	-0.026	0.046	0.568	155	0.019	0.101	0.854	84	0.032	0.139	0.82	104	0.000	0.151	1	59	0.185	0.235	0.434	90	-0.079	0.126	0.531
Autism	Neuronal	133	0.072	0.082	0.383	76	-0.113	0.112	0.316	184	0.064	0.046	0.169	168	0.091	0.094	0.333	88	-0.114	0.136	0.406	106	0.002	0.144	0.99	61	-0.009	0.212	0.968	93	-0.123	0.114	0.283
Fluid intelligence	Neuronal	148	0.036	0.054	0.501	86	-0.054	0.072	0.46	204	0.052	0.034	0.129	172	0.051	0.045	0.254	113	-0.042	0.049	0.396	126	-0.011	0.064	0.864	68	-0.048	0.08	0.547	107	-0.04	0.075	0.592
Major depressive disorder	Neuronal	98	0.095	0.126	0.452	42	-0.217	0.340	0.527	132	0.030	0.068	0.658	103	0.258	0.173	0.138	73	0.094	0.228	0.681	29	-0.586	0.500	0.251	41	-0.007	0.284	0.980	68	-0.261	0.217	0.234
Prospective memory result	Neuronal	148	0.011	0.009	0.257	86	-0.007	0.015	0.66	204	0.005	0.006	0.433	172	0.004	0.008	0.601	113	0.004	0.009	0.706	126	0.000	0.011	0.986	68	0.007	0.015	0.647	107	0.01	0.014	0.453
Schizophrenia	Neuronal	130	0.093	0.076	0.224	73	0.015	0.107	0.887	187	0.054	0.049	0.275	152	0.116	0.106	0.277	93	-0.116	0.1	0.248	103	-0.074	0.142	0.604	67	-0.006	0.08	0.944	92	0.042	0.109	0.699
AAM	Sex-specific traits	110	-0.948	0.306	0.002	55	-0.073	0.088	0.409	136	0.04	0.035	0.251	109	0.085	0.071	0.234	80	-0.742	0.331	0.028	93	-0.129	0.108	0.235	50	-0.905	0.421	0.037	79	-0.015	0.077	0.845
Erectile dysfunction	Sex-specific traits	72	0.004	0.006	0.481	45	-0.002	0.006	0.734	116	-0.001	0.003	0.602	115	-0.003	0.005	0.512	60	0.000	0.005	0.941	40	-0.011	0.008	0.213	32	-0.003	0.009	0.73	24	0.005	0.005	0.286
Menopause	Sex-specific traits	110	-0.632	0.36	0.082	56	0.605	0.399	0.135	137	-0.163	0.15	0.28	110	-0.756	0.23	0.001	80	-0.126	0.299	0.674	93	0.66	0.383	0.088	50	-0.097	0.349	0.782	79	0.336	0.259	0.199
MPB	Sex-specific traits	148	-0.025	0.013	0.058	86	0.002	0.013	0.895	204	-0.01	0.007	0.144	172	0.005	0.008	0.562	113	-0.011	0.011	0.31	126	0.000	0.011	0.966	68	-0.023	0.026	0.383	107	0.005	0.013	0.717
Number of childred fathered	Sex-specific traits	148	0.022	0.013	0.107	86	0.013	0.018	0.466	204	0.011	0.008	0.203	172	0.007	0.011	0.534	113	-0.004	0.013	0.733	126	-0.007	0.014	0.613	68	0.022	0.021	0.305	107	-0.006	0.018	0.756
Number of live births	Sex-specific traits	148	0.02	0.02	0.315	86	0.031	0.024	0.199	204	0.001	0.012	0.935	172	-0.03	0.016	0.067	113	0.037	0.016	0.027	126	0.041	0.021	0.05	68	0.058	0.032	0.07	107	-0.001	0.026	0.967
Irritability	Temperament	148	-0.011	0.008	0.134	86	-0.003	0.008	0.743	204	-0.005	0.004	0.19	172	0.002	0.005	0.717	113	0.002	0.005	0.776	126	-0.002	0.008	0.752	68	-0.011	0.011	0.338	107	-0.012	0.009	0.186
Mood swings	Temperament	148	-0.001	0.008	0.862	86	0.003	0.01	0.747	204	-0.008	0.005	0.11	172	-0.001	0.006	0.806	113	0.013	0.007	0.055	126	0.004	0.008	0.628	68	0.028	0.013	0.036	107	-0.004	0.011	0.725
Neurotism score	Temperament	136	0.026	0.022	0.236	78	0.017	0.031	0.587	184	0.017	0.013	0.18	165	0.025	0.028	0.377	103	0.019	0.029	0.511	116	-0.039	0.038	0.311	67	0.003	0.031	0.915	98	-0.018	0.032	0.583
Risk tolerance	Temperament	77	-0.02	0.035	0.569	48	-0.061	0.044	0.173	123	-0.001	0.016	0.931	121	-0.053	0.024	0.028	60	0.014	0.032	0.663	41	0.016	0.045	0.726	33	0.034	0.061	0.581	24	-0.006	0.035	0.861
Sensitivity	Temperament	151	0.006	0.007	0.445	86	-0.011	0.007	0.119	204	0.001	0.004	0.877	176	-0.001	0.005	0.802	114	0.004	0.005	0.462	128	0.001	0.006	0.853	70	0.022	0.012	0.078	108	-0.015	0.008	0.069
		Inverse Variance Weighed (IVW)
		T, males				T,females				SHBG, males				SHBG, females				FAI, males				FAI, females				Free T, males				Free T, females
trait2	Class	Nsnps	Beta	Se	P	Nsnps	Beta	Se	P	Nsnps	Beta	Se	P	Nsnps	Beta	Se	P	Nsnps	Beta	Se	P	Nsnps	Beta	Se	P	Nsnps	Beta	Se	P	Nsnps	Beta	Se	P
BMI	Anthropometrics	110	0.057	0.025	0.024	56	0.082	0.027	0.003	138	0.062	0.019	0.001	111	0.111	0.024	5.5e-06	82	-0.045	0.028	0.107	93	-0.012	0.03	0.681	50	0.016	0.026	0.536	79	0.019	0.026	0.479
Height	Anthropometrics	111	0.021	0.041	0.616	56	0.02	0.04	0.614	137	0.056	0.025	0.022	110	0.087	0.031	0.004	80	-0.086	0.036	0.017	93	-0.064	0.041	0.116	50	-0.009	0.057	0.878	79	-0.046	0.033	0.168
Own birth weight	Anthropometrics	157	0.008	0.015	0.587	91	-0.03	0.014	0.034	220	0.021	0.011	0.071	188	0.044	0.015	0.004	123	-0.029	0.015	0.049	135	-0.054	0.016	0.001	83	-0.02	0.016	0.206	113	-0.046	0.016	0.003
Relative hand grip strength	Anthropometrics	75	0.012	0.093	0.896	46	-0.051	0.136	0.706	117	0.066	0.059	0.26	120	-0.151	0.073	0.04	60	-0.064	0.094	0.494	41	0.029	0.126	0.818	32	0.148	0.161	0.357	25	0.073	0.124	0.556
Waist-to-hip ratio	Anthropometrics	114	0.013	0.032	0.677	57	-0.027	0.036	0.45	141	-0.017	0.022	0.443	115	-0.024	0.028	0.394	76	0.054	0.037	0.144	93	0.019	0.034	0.583	50	0.035	0.038	0.35	78	0.059	0.032	0.063
Body fat	Anthropometrics	118	0.004	0.023	0.864	61	-0.047	0.031	0.133	146	0.06	0.02	0.002	121	0.148	0.027	5.7e-08	83	-0.068	0.028	0.016	97	-0.082	0.03	0.006	52	-0.085	0.028	0.002	81	-0.097	0.029	0.001
Heel bone mineral density	Anthropometrics	147	-0.021	0.018	0.239	85	0.077	0.021	0.00021	207	-0.061	0.014	1.2e-05	168	-0.07	0.017	5.2e-05	115	0.11	0.017	8.4e-11	127	0.098	0.02	1.1e-06	75	0.118	0.02	2.1e-05	107	0.09	0.021	3.7e-09
Trunk fat-free mass	Anthropometrics	148	0.008	0.015	0.568	86	0.012	0.017	0.479	204	0.008	0.01	0.445	172	0.035	0.014	0.01	113	-0.012	0.015	0.407	126	-0.029	0.018	0.103	68	0.023	0.02	0.242	107	0.001	0.017	0.945
Frequency of mild excercises in last 4 weeks	Behaviour	151	0.001	0.011	0.895	86	-0.006	0.014	0.678	204	-0.001	0.008	0.863	166	0.013	0.009	0.147	114	0.004	0.011	0.709	128	-0.015	0.011	0.185	70	0.005	0.014	0.734	108	-0.01	0.012	0.401
Sex partners	Behaviour	151	-0.008	0.007	0.237	86	0.016	0.01	0.127	204	-0.003	0.004	0.502	166	-0.006	0.005	0.242	114	0.013	0.007	0.06	128	0.014	0.008	0.093	70	0.01	0.01	0.313	108	0.017	0.01	0.082
Sleep duration	Behaviour	155	-0.017	0.013	0.186	93	0.025	0.014	0.068	215	-0.004	0.008	0.588	198	-0.01	0.01	0.325	118	-0.01	0.012	0.431	138	0.011	0.013	0.38	74	-0.023	0.018	0.203	114	0.011	0.013	0.416
Smoking	Behaviour	112	0.042	0.049	0.391	57	-0.103	0.068	0.13	137	-0.016	0.034	0.646	112	-0.039	0.044	0.374	80	0.016	0.05	0.745	94	-0.054	0.053	0.31	50	0.056	0.055	0.303	80	-0.068	0.053	0.196
Speeding	Behaviour	77	-0.016	0.015	0.274	48	0.023	0.015	0.129	123	-0.014	0.008	0.091	121	-0.012	0.011	0.255	60	0.032	0.016	0.042	41	0.006	0.022	0.786	33	0.019	0.035	0.576	24	0.015	0.023	0.508
Hematocrit	Biomarkers / metabolism	171	0.069	0.02	0.00056	98	0.033	0.024	0.164	226	0.022	0.015	0.159	212	-0.025	0.017	0.143	126	0.027	0.021	0.184	146	0.043	0.022	0.058	82	0.089	0.023	0.00016	123	0.046	0.021	0.03
Hemoglobin	Biomarkers / metabolism	171	0.08	0.021	0.00015	98	0.031	0.025	0.204	226	0.032	0.018	0.082	212	-0.034	0.018	0.063	126	0.024	0.022	0.276	146	0.043	0.025	0.094	82	0.095	0.023	2.6e-05	123	0.039	0.024	0.108
Lymphocytes	Biomarkers / metabolism	170	-0.046	0.017	0.009	96	0.018	0.027	0.512	225	-0.04	0.013	0.002	208	-0.077	0.017	5.3-06	125	0.04	0.021	0.055	145	0.088	0.027	0.001	82	-0.037	0.021	0.086	122	0.048	0.024	0.044
Alanine transaminase	Biomarkers / metabolism	111	-0.025	0.045	0.572	68	-0.034	0.037	0.356	163	0.076	0.031	0.0155	135	-0.050	0.034	0.141	84	-0.114	0.057	0.0439	99	0.044	0.042	0.290	52	-0.099	0.030	0.00105	87	0.016	0.046	0.720
Gamma-glutamyl transferase	Biomarkers / metabolism	111	0.072	0.049	0.140	68	0.007	0.043	0.865	163	0.061	0.032	0.0544	135	-0.085	0.040	0.033	84	-0.057	0.056	0.311	99	0.071	0.054	0.187	52	-0.014	0.027	0.596	87	0.020	0.057	0.725
Adiponectin	Biomarkers / metabolism	114	0.05	0.02	0.012	57	0.003	0.025	0.897	150	0.055	0.016	0.00041	117	0.101	0.026	0.00013	88	-0.025	0.022	0.262	95	-0.066	0.027	0.016	61	-0.005	0.02	0.819	81	-0.055	0.026	0.033
HDL cholesterol	Biomarkers / metabolism	105	0.127	0.038	0.0008	51	-0.016	0.039	0.68	135	0.161	0.028	7.8e-09	107	0.208	0.043	1.5e-06	77	-0.201	0.042	2.0e-06	86	-0.151	0.048	0.001	46	-0.053	0.029	0.071	73	-0.125	0.046	0.007
LDL cholesterol	Biomarkers / metabolism	105	-0.038	0.045	0.406	51	-0.061	0.034	0.072	135	-0.033	0.034	0.333	106	-0.09	0.043	0.035	77	0.064	0.047	0.175	86	0.059	0.053	0.262	46	0.025	0.026	0.338	73	0.046	0.048	0.344
Triglycerides	Biomarkers / metabolism	105	-0.268	0.059	5.7e-06	51	-0.249	0.117	0.034	135	-0.26	0.038	9.2e-12	106	-0.359	0.056	1.5e-10	77	0.366	0.069	1.2e-07	86	0.168	0.076	0.028	46	0.057	0.028	0.043	73	0.027	0.052	0.606
Breast cancer	Disease	150	-0.052	0.03	0.079	90	0.162	0.035	2.9e-06	214	-0.037	0.019	0.058	184	-0.011	0.037	0.756	116	0.017	0.031	0.58	124	0.158	0.043	0.00021	81	-0.068	0.031	0.026	106	0.136	0.036	0.00017
Breast cancer (ER+)	Disease	150	-0.058	0.033	0.078	90	0.216	0.038	8.4e-09	214	-0.041	0.022	0.068	184	-0.029	0.04	0.461	116	0.029	0.038	0.442	124	0.191	0.049	0.00011	81	-0.075	0.035	0.03	106	0.186	0.039	2.0e-06
Breast cancer (ER-)	Disease	150	-0.013	0.036	0.722	90	-0.019	0.049	0.694	214	0.003	0.025	0.919	184	0.046	0.04	0.246	116	-0.02	0.04	0.614	124	0.017	0.049	0.733	81	-0.03	0.042	0.481	106	-0.014	0.049	0.777
CAD	Disease	38	-0.153	0.08	0.054	11	-0.392	0.202	0.053	55	-0.025	0.047	0.596	41	-0.178	0.077	0.02	27	-0.019	0.088	0.829	25	0.222	0.127	0.079	5	-0.188	0.153	0.22	21	0.059	0.163	0.718
Prostate cancer	Disease	79	0.019	0.05	0.698	41	-0.073	0.084	0.387	118	-0.011	0.05	0.827	112	0.132	0.052	0.011	49	-0.021	0.066	0.749	34	-0.2	0.099	0.043	38	0.172	0.09	0.056	23	-0.131	0.095	0.169
Rheumatoid Arthritis*	Disease	122	-0.02	0.051	0.699	68	-0.039	0.087	0.654	172	0.055	0.041	0.18	143	0.117	0.064	0.066	86	-0.02	0.085	0.817	98	0.057	0.118	0.628	66	-0.081	0.073	0.267	87	-0.158	0.059	0.007
Type 2 Diabetes	Disease	45	-0.192	0.167	0.251	11	0.097	0.366	0.792	62	-0.164	0.094	0.082	48	-0.511	0.237	0.031	30	0.214	0.188	0.254	30	0.298	0.238	0.211	6	-0.343	0.346	0.322	25	0.321	0.226	0.156
ADHD	Neuronal	127	0.072	0.055	0.186	73	-0.008	0.063	0.897	178	0.023	0.031	0.448	155	-0.007	0.045	0.874	84	0.057	0.062	0.359	104	-0.106	0.063	0.091	59	0.119	0.091	0.19	90	-0.043	0.064	0.503
Autism	Neuronal	133	0.127	0.048	0.008	76	-0.006	0.061	0.926	184	0.078	0.031	0.012	168	-0.001	0.043	0.977	88	-0.099	0.061	0.106	106	-0.087	0.06	0.145	61	0.02	0.081	0.807	93	-0.086	0.057	0.134
Fluid intelligence	Neuronal	148	-0.004	0.034	0.911	86	-0.048	0.04	0.222	204	0.039	0.023	0.083	172	0.031	0.029	0.279	113	-0.126	0.033	0.00012	126	-0.06	0.039	0.119	68	-0.059	0.046	0.195	107	-0.05	0.039	0.197
Major depressive disorder	Neuronal	98	0.190	0.071	0.452	42	0.074	0.117	0.527	132	0.082	0.046	0.076	103	0.098	0.074	0.186	73	-0.146	0.090	0.106	29	-0.111	0.151	0.461	41	-0.082	0.116	0.479	68	-0.168	0.088	0.057
Prospective memory result	Neuronal	148	0.005	0.006	0.442	86	-0.006	0.008	0.453	204	0.002	0.004	0.624	172	-0.003	0.005	0.618	113	0.002	0.006	0.791	126	-0.002	0.006	0.787	68	-0.004	0.009	0.616	107	-0.007	0.007	0.336
Schizophrenia	Neuronal	130	-0.011	0.048	0.819	73	-0.012	0.057	0.83	187	0.027	0.033	0.419	152	0.025	0.048	0.594	93	-0.055	0.053	0.3	103	-0.02	0.06	0.738	67	-0.071	0.049	0.143	92	-0.024	0.056	0.66
AAM	Sex-specific traits	110	-0.113	0.111	0.309	55	-0.121	0.033	0.00021	136	0.046	0.018	0.012	109	-0.018	0.03	0.554	80	-0.125	0.128	0.329	93	-0.054	0.036	0.131	50	-0.187	0.184	0.309	79	-0.076	0.032	0.019
Erectile dysfunction	Sex-specific traits	72	0.001	0.002	0.775	45	-0.002	0.002	0.308	116	-0.002	0.001	0.104	115	-0.008	0.002	0.00015	60	0.004	0.002	0.061	40	0.000	0.003	0.959	32	0.002	0.004	0.489	24	0.000	0.003	0.964
Menopause	Sex-specific traits	110	-0.291	0.126	0.02	56	-0.107	0.153	0.483	137	-0.106	0.078	0.174	110	-0.256	0.1	0.01	80	0.042	0.116	0.716	93	0.32	0.127	0.012	50	-0.138	0.141	0.326	79	0.156	0.111	0.158
MPB	Sex-specific traits	148	-0.003	0.008	0.755	86	-0.005	0.007	0.485	204	-0.004	0.004	0.428	172	-0.001	0.005	0.921	113	0.008	0.007	0.285	126	-0.001	0.006	0.826	68	0.006	0.015	0.705	107	0.011	0.007	0.097
Number of childred fathered	Sex-specific traits	148	0.017	0.008	0.036	86	0.007	0.01	0.483	204	0.003	0.006	0.547	172	0.000	0.007	0.99	113	0.004	0.009	0.665	126	0.007	0.008	0.392	68	0.023	0.012	0.059	107	0.004	0.009	0.635
Number of live births	Sex-specific traits	148	0.013	0.012	0.285	86	0.013	0.013	0.332	204	-0.007	0.008	0.384	172	-0.016	0.011	0.128	113	0.036	0.011	0.001	126	0.03	0.013	0.016	68	0.033	0.018	0.071	107	0.018	0.014	0.194
Irritability	Temperament	148	-0.004	0.005	0.358	86	-0.003	0.005	0.47	204	-0.003	0.003	0.254	172	0.001	0.003	0.696	113	-0.004	0.004	0.262	126	-0.001	0.005	0.834	68	-0.006	0.006	0.368	107	-0.002	0.005	0.65
Mood swings	Temperament	148	0.001	0.005	0.812	86	0.000	0.005	0.939	204	-0.003	0.003	0.318	172	0.000	0.004	0.901	113	0.004	0.004	0.312	126	0.001	0.005	0.837	68	0.007	0.008	0.379	107	-0.001	0.005	0.824
Neurotism score	Temperament	136	0.003	0.013	0.815	78	0.000	0.015	0.982	184	0.004	0.008	0.648	165	0.019	0.012	0.102	103	-0.012	0.012	0.335	116	-0.007	0.015	0.613	67	0.013	0.016	0.426	98	0.000	0.015	0.991
Risk tolerance	Temperament	77	-0.013	0.014	0.351	48	0.026	0.018	0.156	123	-0.006	0.009	0.469	121	-0.014	0.01	0.155	60	0.022	0.013	0.105	41	0.043	0.016	0.01	33	0.026	0.023	0.269	24	0.014	0.02	0.491
Sensitivity	Temperament	151	0.003	0.004	0.559	86	-0.002	0.004	0.585	204	-0.001	0.003	0.744	176	0.001	0.003	0.652	114	0.001	0.004	0.737	128	-0.002	0.004	0.607	70	0.011	0.007	0.12	108	-0.007	0.004	0.119
