## Supplementary Tables for "Genetic analyses on the health impacts of testosterone highlight effects on female-specific diseases and sex differences": Supplementary_table 27.xlsx

### Sheet: Correlations_and_SEs_LDSC_resul
Supplementary Table 27. Comparison of the genetic correlation results for traits from UK Biobank with sex-specific and combined GWAS data available. M=males, F= females, T= testosterone, S=SHBG, f=FAI, V=free T, rg=genetic correlation from the combined GWAS data , rg_ss genetic correlation in the sex-specific GWAS data, p_eq_test = p-value from equality of means test for the two genetic correlati…
Trait2	rg_M	rg_F	rg_se_M	rg_se_F	rg_ss_M	rg_ss_F	rg_se_ss_M	rg_se_ss_F	p_eq_test_M	p_eq_test_F
Basal metabolic rate -T	0.0214	-0.0231	0.0217	0.021	0.0683	-0.0277	0.0224	0.0238	0.134	0.889
Fluid intelligence -T	-0.0315	-0.0362	0.026	0.0264	-0.0302	-0.0183	0.0317	0.0324	0.976	0.674
Frequency of other excercises -T	0.1736	-0.0862	0.052	0.0558	0.148	-0.0598	0.0814	0.0773	0.795	0.787
Irritability -T	-0.0373	-0.0211	0.0242	0.0287	-0.039	-0.012	0.0253	0.0342	0.968	0.841
Mood swings -T	-0.013	-0.0047	0.0237	0.0243	-0.0207	-0.0567	0.0295	0.0303	0.841	0.184
Neurotism score -T	-0.016	-0.0427	0.0198	0.024	-0.0339	-0.0537	0.023	0.0276	0.562	0.764
Overall health rating -T	-0.014	0.0288	0.0214	0.0239	0.003	0.0081	0.0286	0.03	0.638	0.596
Prospective memory result -T	0.0573	0.0331	0.0349	0.0432	0.0655	-7e-04	0.0421	0.0513	0.889	0.617
Sensitivity -T	0.0075	-0.0358	0.0224	0.0281	0.0255	-0.0624	0.0252	0.0325	0.596	0.542
Sex partners -T	0.0362	-0.0464	0.0188	0.0255	0.0456	0.0081	0.024	0.0313	0.764	0.18
Trunk fat-free mass -T	0.0197	-0.0385	0.0223	0.0212	0.0669	-0.0346	0.0239	0.0242	0.15	0.904
Basal metabolic rate -S	0.0383	0.0725	0.0232	0.0251	0.0699	0.053	0.023	0.0271	0.337	0.603
Fluid intelligence -S	-0.0053	0.009	0.0259	0.0252	-0.0019	0.0218	0.031	0.0271	0.936	0.734
Frequency of other excercises -S	0.1671	0.2091	0.0544	0.054	0.2183	0.2409	0.0833	0.0728	0.61	0.726
Irritability -S	-0.0222	0.0192	0.025	0.0239	-0.0042	0.0235	0.0259	0.0292	0.617	0.912
Mood swings -S	0.0047	-0.0067	0.0234	0.0219	-0.0141	-0.0095	0.0259	0.0247	0.596	0.936
Neurotism score -S	-0.0203	-0.0259	0.0199	0.0174	-0.0405	-0.0316	0.0235	0.0212	0.516	0.841
Overall health rating -S	0.0041	-0.0331	0.0237	0.0229	0.0229	-0.027	0.032	0.0257	0.638	0.865
Prospective memory result -S	0.0329	0.0036	0.0308	0.0334	0.0128	-0.0266	0.0416	0.0394	0.704	0.562
Sensitivity -S	-0.0112	-0.0134	0.0216	0.0209	-0.0213	-0.0227	0.0246	0.0265	0.764	0.787
Sex partners -S	0.0152	0.0324	0.0175	0.0181	0.0466	0.0257	0.0237	0.0267	0.289	0.841
Trunk fat-free mass -S	0.019	0.0435	0.0248	0.0261	0.0494	0.0254	0.0244	0.0288	0.384	0.646
Basal metabolic rate - f	-0.042	-0.0609	0.0241	0.0248	-0.0331	-0.0485	0.0251	0.0271	0.803	0.741
Fluid intelligence -f	-0.0217	-0.0305	0.0294	0.0264	-0.0212	-0.0341	0.0319	0.0309	0.992	0.936
Frequency of other excercises -f	-0.1037	-0.2087	0.0491	0.056	-0.1722	-0.2334	0.0869	0.0786	0.497	0.803
Irritability -f	-0.0089	-0.0261	0.0299	0.0247	-0.0372	-0.0172	0.0329	0.0317	0.529	0.826
Mood swings -f	-0.0294	0.0026	0.0255	0.0243	-0.011	-0.0241	0.0299	0.0295	0.646	0.49
Neurotism score -f	0.0087	-0.0061	0.0243	0.0201	0.0194	-0.0067	0.0296	0.0239	0.787	0.992
Overall health rating -f	-0.0202	0.0475	0.0261	0.0235	-0.0341	0.0362	0.0311	0.0264	0.734	0.757
Prospective memory result -f	0.0019	0.0154	0.0377	0.042	0.0073	0.0319	0.0443	0.0432	0.928	0.787
Sensitivity -f	0.0176	-0.0187	0.026	0.0252	0.0338	-0.0247	0.0329	0.0298	0.704	0.881
Sex partners -f	0.0185	-0.0504	0.0208	0.0231	-0.0244	-0.0146	0.0306	0.0314	0.25	0.363
Trunk fat-free mass -f	-0.014	-0.0478	0.0251	0.0264	-0.0024	-0.0304	0.0257	0.0281	0.749	0.653
Basal metabolic rate -V	-0.0131	-0.0538	0.0233	0.0238	0.0286	-0.0446	0.0266	0.0265	0.242	0.803
Fluid intelligence -V	-0.0335	-0.0336	0.0301	0.0261	-0.0337	-0.0342	0.0333	0.0315	1	0.992
Frequency of other excercises -V	0.0424	-0.197	0.0473	0.0565	-0.0251	-0.2082	0.0879	0.0796	0.503	0.912
Irritability -V	-0.0598	-0.0275	0.0322	0.0257	-0.0964	-0.0181	0.0366	0.0329	0.453	0.826
Mood swings -V	-0.055	0.001	0.0272	0.0246	-0.0551	-0.0327	0.0371	0.0301	1	0.39
Neurotism score -V	-0.0226	-0.0171	0.0268	0.0212	-0.0321	-0.0202	0.034	0.0251	0.834	0.928
Overall health rating -V	-0.0325	0.0483	0.0236	0.0234	-0.027	0.0342	0.0284	0.0268	0.889	0.697
Prospective memory result -V	0.0412	0.0267	0.045	0.0266	0.0452	0.0317	0.0504	0.0457	0.96	0.928
Sensitivity -V	0.0099	-0.0268	0.0287	0.0438	0.0384	-0.0399	0.0367	0.0311	0.542	0.81
Sex partners -V	0.0513	-0.0502	0.0238	0.0246	0.017	-0.0064	0.0348	0.0324	0.418	0.285
Trunk fat-free mass -V	0.0123	-0.0475	0.023	0.0253	0.0563	-0.033	0.0262	0.027	0.208	0.697
