## Supplementary Tables for "Genetic analyses on the health impacts of testosterone highlight effects on female-specific diseases and sex differences": Supplementary_table_9.xlsx

### Sheet: Sheet1
Table 9. Summary of the GWAS results from the UK Biobank. Panel A shows sample sizes, trait mean values, SNP-based heritability estimates (h2), and a number of significantly associated loci identified in GWAS for males and females separately. Asterisks in panel A mark significant difference (p=0.0011) between the heritability estimates for total T in males and females. SD = standard deviation, s.…
A) Characteristics of the studied traits
Trait	Sex	N	Trait mean (SD)		h2(s.e.)		Number of loci
Total T	Male	176.212	11.97 (3.71) nmol/L		0.20 (0.029)*		200
Total T	Female	174,850	1.12 (0.65) nmol/L		0.10 (0.010)*		107
SHBG	Male	163.363	39.79 (16.18) nmol/L		0.28 (0.047)		263
SHBG	Female	188.443	61.59 (29.54) nmol/L		0.22 (0.027)		248
FAI	Male	162.068	33.06 (12.20) units		0.19 (0.025)		156
FAI	Female	158.208	2.30 (1.93) units		0.15 (0.015)		169
Free T	Male	161.887	0.21 (0.062) nmol/L		0.12 (0.010)		107
Free T	Female	158.089	0.015 (0.011) nmol/L		0.13 (0.012)		134
B) Genetic correlation and causal relationships between T, SHBG, FAI and free T
Trait 1	Trait 2	rg males	rg females	GCP (s.e.) males	Beta (s.e.) MR-Egger males	GCP (s.e.) females	Beta (s.e.) MR-Egger females
SHBG	Total T	0.78	0.047	0.80 (0.15)**	0.66 (0.022)**	0.42 (0.19)*	0.12 (0.033)*
SHBG	FAI	-0.79	-0.80	0.47 (0.34)	-0.62 (0.021)**	0.89 (0.09)**	-0.65 (0.025)**
SHBG	Free T	-0.092	-0.65	0.39 (0.26)	-0.07 (0.028)*	0.83 (0.13)**	-0.45 (0.029)**
Total T	FAI	-0.24	0.56	-0.06 (0.13)	-0.54 (0.204)*	0.42 (0.43)	0.76 (0.10)**
Total T	Free T	0.56	0.73	-0.41 (0.46)	0.66 (0.077)**	0.41 (0.43)	0.87 (0.082)**
FAI	Free T	0.68	0.98	0.07 (0.57)	0.51 (0.066)**	-0.03 (0.58)	1.29 (0.053)**
