## Supplementary Tables for "Genetic analyses on the health impacts of testosterone highlight effects on female-specific diseases and sex differences": Supplementary_table_10.xlsx

### Sheet: Gene sets
Supplementary table 10. Results from pathway analyses implemented in FUMA. Table shows enrichement of T, SHBG, FAI and free T GWAS loci for genes from curated pathways.
Testosterone, males
Category	GeneSet	N_genes	N_overlap	p	adjP
Curated_gene_sets	KEGG_STEROID_HORMONE_BIOSYNTHESIS	53	25	2.02e-19	8.2e-16
Curated_gene_sets	KEGG_PENTOSE_AND_GLUCURONATE_INTERCONVERSIONS	28	19	3.44e-19	8.2e-16
Curated_gene_sets	KEGG_ASCORBATE_AND_ALDARATE_METABOLISM	25	18	5.57e-19	8.85e-16
Curated_gene_sets	KEGG_METABOLISM_OF_XENOBIOTICS_BY_CYTOCHROME_P450	69	27	2.87e-18	3.41e-15
Curated_gene_sets	REACTOME_GLUCURONIDATION	18	15	1.08e-17	1.03e-14
Curated_gene_sets	KEGG_RETINOL_METABOLISM	63	23	5.51e-15	4.37e-12
Curated_gene_sets	KEGG_DRUG_METABOLISM_CYTOCHROME_P450	71	23	1.08e-13	6.72e-11
Curated_gene_sets	KEGG_PORPHYRIN_AND_CHLOROPHYLL_METABOLISM	41	18	1.13e-13	6.72e-11
Curated_gene_sets	KEGG_DRUG_METABOLISM_OTHER_ENZYMES	51	19	8.44e-13	4.47e-10
Curated_gene_sets	KEGG_STARCH_AND_SUCROSE_METABOLISM	51	18	9.88e-12	4.7e-09
Curated_gene_sets	REACTOME_BIOLOGICAL_OXIDATIONS	134	27	1.92e-10	8.31e-08
Curated_gene_sets	REACTOME_PHASE_II_CONJUGATION	69	19	3.54e-10	1.41e-07
Curated_gene_sets	LASTOWSKA_NEUROBLASTOMA_COPY_NUMBER_UP	175	25	1.05e-06	0.000383
Curated_gene_sets	LASTOWSKA_COAMPLIFIED_WITH_MYCN	39	11	1.45e-06	0.000492
Curated_gene_sets	GINESTIER_BREAST_CANCER_ZNF217_AMPLIFIED_DN	310	34	6.63e-06	0.00211
Curated_gene_sets	REACTOME_NUCLEAR_RECEPTOR_TRANSCRIPTION_PATHWAY	46	11	8.45e-06	0.00251
Curated_gene_sets	NIKOLSKY_BREAST_CANCER_19P13_AMPLICON	5	4	2.55e-05	0.00714
Curated_gene_sets	HASLINGER_B_CLL_WITH_17P13_DELETION	21	7	3.72e-05	0.00984
Curated_gene_sets	SU_LIVER	55	11	5.1e-05	0.0128
Curated_gene_sets	APRELIKOVA_BRCA1_TARGETS	48	10	7.74e-05	0.0184
Curated_gene_sets	SERVITJA_LIVER_HNF1A_TARGETS_DN	153	19	0.00014	0.0318
Curated_gene_sets	VANTVEER_BREAST_CANCER_BRCA1_UP	35	8	0.000204	0.0441
Testosterone, females
Category	GeneSet	N_genes	N_overlap	p	adjP
Curated_gene_sets	NIKOLSKY_BREAST_CANCER_7Q21_Q22_AMPLICON	75	24	3.15e-22	1.5e-18
Curated_gene_sets	KEGG_STEROID_HORMONE_BIOSYNTHESIS	53	16	8.73e-15	2.08e-11
Curated_gene_sets	KEGG_METABOLISM_OF_XENOBIOTICS_BY_CYTOCHROME_P450	69	15	1.18e-11	1.87e-08
Curated_gene_sets	KEGG_DRUG_METABOLISM_CYTOCHROME_P450	71	13	2.69e-09	3.2e-06
Curated_gene_sets	KEGG_RETINOL_METABOLISM	63	12	6.9e-09	6.57e-06
Curated_gene_sets	REACTOME_CYTOCHROME_P450_ARRANGED_BY_SUBSTRATE_TYPE	48	10	5.14e-08	4.08e-05
Curated_gene_sets	LASTOWSKA_COAMPLIFIED_WITH_MYCN	39	9	9.39e-08	6.39e-05
Curated_gene_sets	REACTOME_BIOLOGICAL_OXIDATIONS	134	15	1.63e-07	9.69e-05
Curated_gene_sets	REACTOME_XENOBIOTICS	15	6	3.68e-07	0.000195
Curated_gene_sets	KEGG_DRUG_METABOLISM_OTHER_ENZYMES	51	9	1.08e-06	0.000511
Curated_gene_sets	REACTOME_PHASE1_FUNCTIONALIZATION_OF_COMPOUNDS	66	10	1.18e-06	0.000511
Curated_gene_sets	KEGG_ASCORBATE_AND_ALDARATE_METABOLISM	25	6	1.09e-05	0.00432
Curated_gene_sets	KEGG_PENTOSE_AND_GLUCURONATE_INTERCONVERSIONS	28	6	2.19e-05	0.00804
Curated_gene_sets	KEGG_LINOLEIC_ACID_METABOLISM	29	6	2.72e-05	0.00896
Curated_gene_sets	REACTOME_GLUCURONIDATION	18	5	2.82e-05	0.00896
Curated_gene_sets	REACTOME_GLYCOPROTEIN_HORMONES	12	4	8.54e-05	0.0247
Curated_gene_sets	WOOD_EBV_EBNA1_TARGETS_UP	107	10	9.11e-05	0.0247
Curated_gene_sets	KEGG_STARCH_AND_SUCROSE_METABOLISM	51	7	9.35e-05	0.0247
Curated_gene_sets	NIKOLSKY_BREAST_CANCER_8Q23_Q24_AMPLICON	155	12	0.000117	0.0293
Curated_gene_sets	MULLIGHAN_MLL_SIGNATURE_1_UP	374	20	0.000151	0.036
Curated_gene_sets	REACTOME_PEPTIDE_HORMONE_BIOSYNTHESIS	14	4	0.000167	0.0379
Curated_gene_sets	KEGG_PORPHYRIN_AND_CHLOROPHYLL_METABOLISM	41	6	0.000208	0.045
Curated_gene_sets	ACEVEDO_NORMAL_TISSUE_ADJACENT_TO_LIVER_TUMOR_UP	166	12	0.000223	0.0461
Curated_gene_sets	REACTOME_G_ALPHA_S_SIGNALLING_EVENTS	120	10	0.000236	0.0468
SHBG, males
Category	GeneSet	N_genes	N_overlap	p	adjP
Curated_gene_sets	KEGG_METABOLISM_OF_XENOBIOTICS_BY_CYTOCHROME_P450	69	38	1.7e-22	8.08e-19
Curated_gene_sets	KEGG_DRUG_METABOLISM_CYTOCHROME_P450	71	35	9.31e-19	2.22e-15
Curated_gene_sets	KEGG_STEROID_HORMONE_BIOSYNTHESIS	53	29	2.19e-17	3.48e-14
Curated_gene_sets	KEGG_ASCORBATE_AND_ALDARATE_METABOLISM	25	18	2.68e-14	2.69e-11
Curated_gene_sets	KEGG_PENTOSE_AND_GLUCURONATE_INTERCONVERSIONS	28	19	2.83e-14	2.69e-11
Curated_gene_sets	REACTOME_GLUCURONIDATION	18	15	9.53e-14	7.56e-11
Curated_gene_sets	KEGG_RETINOL_METABOLISM	63	27	6.35e-13	4.32e-10
Curated_gene_sets	KEGG_DRUG_METABOLISM_OTHER_ENZYMES	51	23	8.95e-12	5.33e-09
Curated_gene_sets	REACTOME_BIOLOGICAL_OXIDATIONS	134	38	5.33e-11	2.82e-08
Curated_gene_sets	REACTOME_PHASE_II_CONJUGATION	69	25	3.54e-10	1.69e-07
Curated_gene_sets	KEGG_STARCH_AND_SUCROSE_METABOLISM	51	21	5.77e-10	2.5e-07
Curated_gene_sets	KEGG_PORPHYRIN_AND_CHLOROPHYLL_METABOLISM	41	18	2.82e-09	1.12e-06
Curated_gene_sets	LASTOWSKA_NEUROBLASTOMA_COPY_NUMBER_UP	175	41	5.32e-09	1.95e-06
Curated_gene_sets	MARSON_BOUND_BY_FOXP3_STIMULATED	1002	141	1.53e-08	5.21e-06
Curated_gene_sets	REACTOME_RNA_POL_I_PROMOTER_OPENING	58	20	5.35e-08	1.67e-05
Curated_gene_sets	REACTOME_MEIOTIC_RECOMBINATION	80	24	5.61e-08	1.67e-05
Curated_gene_sets	MARTENS_TRETINOIN_RESPONSE_DN	785	112	2.44e-07	6.82e-05
Curated_gene_sets	MARSON_BOUND_BY_FOXP3_UNSTIMULATED	1218	159	2.77e-07	7.32e-05
Curated_gene_sets	LEE_LIVER_CANCER_SURVIVAL_UP	175	37	4.74e-07	0.000119
Curated_gene_sets	REACTOME_MEIOSIS	108	27	5.34e-07	0.000127
Curated_gene_sets	REACTOME_AMYLOIDS	78	22	6.52e-07	0.000148
Curated_gene_sets	HSIAO_LIVER_SPECIFIC_GENES	240	44	2.61e-06	0.000564
Curated_gene_sets	SU_LIVER	55	17	3.02e-06	0.000626
Curated_gene_sets	NIKOLSKY_BREAST_CANCER_17Q11_Q21_AMPLICON	132	29	3.57e-06	0.000708
Curated_gene_sets	REACTOME_RNA_POL_I_TRANSCRIPTION	80	21	4.14e-06	0.000789
Curated_gene_sets	GINESTIER_BREAST_CANCER_ZNF217_AMPLIFIED_DN	310	52	5.21e-06	0.000952
Curated_gene_sets	NIKOLSKY_BREAST_CANCER_19P13_AMPLICON	5	5	5.4e-06	0.000952
Curated_gene_sets	NIKOLSKY_BREAST_CANCER_17Q21_Q25_AMPLICON	330	54	7.31e-06	0.00124
Curated_gene_sets	BIOCARTA_EGFR_SMRTE_PATHWAY	11	7	1.01e-05	0.00165
Curated_gene_sets	ACEVEDO_LIVER_CANCER_UP	946	122	1.28e-05	0.00204
Curated_gene_sets	KEGG_SYSTEMIC_LUPUS_ERYTHEMATOSUS	115	25	1.99e-05	0.00305
Curated_gene_sets	SERVITJA_LIVER_HNF1A_TARGETS_DN	153	30	2.63e-05	0.00391
Curated_gene_sets	REACTOME_NUCLEAR_RECEPTOR_TRANSCRIPTION_PATHWAY	46	14	2.72e-05	0.00392
Curated_gene_sets	REACTOME_PACKAGING_OF_TELOMERE_ENDS	47	14	3.56e-05	0.00499
Curated_gene_sets	KEGG_NON_SMALL_CELL_LUNG_CANCER	54	15	4.7e-05	0.00639
Curated_gene_sets	WAKABAYASHI_ADIPOGENESIS_PPARG_RXRA_BOUND_8D	870	111	4.98e-05	0.00658
Curated_gene_sets	SANSOM_APC_MYC_TARGETS	213	37	5.33e-05	0.00686
Curated_gene_sets	KIM_LIVER_CANCER_POOR_SURVIVAL_DN	43	13	5.67e-05	0.00699
Curated_gene_sets	REACTOME_DEPOSITION_OF_NEW_CENPA_CONTAINING_NUCLEOSOMES_AT_THE_CENTROMERE	61	16	5.72e-05	0.00699
Curated_gene_sets	NUYTTEN_EZH2_TARGETS_DN	998	124	6.03e-05	0.00718
Curated_gene_sets	MARTENS_BOUND_BY_PML_RARA_FUSION	443	64	6.33e-05	0.00735
Curated_gene_sets	REACTOME_ABACAVIR_TRANSPORT_AND_METABOLISM	10	6	7.31e-05	0.00829
Curated_gene_sets	BIOCARTA_NUCLEARRS_PATHWAY	14	7	8.24e-05	0.00913
Curated_gene_sets	BIOCARTA_GH_PATHWAY	28	10	8.49e-05	0.00919
Curated_gene_sets	ACEVEDO_LIVER_TUMOR_VS_NORMAL_ADJACENT_TISSUE_UP	844	107	8.75e-05	0.00926
Curated_gene_sets	NIKOLSKY_BREAST_CANCER_12Q13_Q21_AMPLICON	45	13	9.57e-05	0.00991
Curated_gene_sets	ACEVEDO_NORMAL_TISSUE_ADJACENT_TO_LIVER_TUMOR_DN	354	53	0.000104	0.0106
Curated_gene_sets	BLALOCK_ALZHEIMERS_DISEASE_UP	1653	189	0.000108	0.0107
Curated_gene_sets	NUNODA_RESPONSE_TO_DASATINIB_IMATINIB_UP	29	10	0.000119	0.0116
Curated_gene_sets	REACTOME_RNA_POL_I_RNA_POL_III_AND_MITOCHONDRIAL_TRANSCRIPTION	113	23	0.000123	0.0117
Curated_gene_sets	ACEVEDO_LIVER_CANCER_DN	537	73	0.000145	0.0135
Curated_gene_sets	REACTOME_REGULATION_OF_GENE_EXPRESSION_IN_BETA_CELLS	20	8	0.000176	0.0161
Curated_gene_sets	KEGG_MATURITY_ONSET_DIABETES_OF_THE_YOUNG	25	9	0.00018	0.0161
Curated_gene_sets	SIG_PIP3_SIGNALING_IN_CARDIAC_MYOCTES	67	16	0.000191	0.0168
Curated_gene_sets	REACTOME_TELOMERE_MAINTENANCE	74	17	0.000202	0.0174
Curated_gene_sets	KEGG_PROSTATE_CANCER	88	19	0.000208	0.0177
Curated_gene_sets	SCHLOSSER_SERUM_RESPONSE_UP	126	24	0.000257	0.0211
Curated_gene_sets	HOSHIDA_LIVER_CANCER_SUBCLASS_S3	263	41	0.000258	0.0211
Curated_gene_sets	ST_ERK1_ERK2_MAPK_PATHWAY	32	10	0.000301	0.0243
Curated_gene_sets	REACTOME_MEIOTIC_SYNAPSIS	70	16	0.000327	0.0259
Curated_gene_sets	SENGUPTA_EBNA1_ANTICORRELATED	153	27	0.000399	0.0309
Curated_gene_sets	PID_HNF3B_PATHWAY	45	12	0.000402	0.0309
Curated_gene_sets	REACTOME_DEVELOPMENTAL_BIOLOGY	383	54	0.000421	0.0318
Curated_gene_sets	KEGG_GLIOMA	65	15	0.000445	0.0331
Curated_gene_sets	JI_RESPONSE_TO_FSH_UP	72	16	0.000458	0.0335
Curated_gene_sets	MATZUK_MALE_REPRODUCTION_SERTOLI	28	9	0.000476	0.0343
Curated_gene_sets	PID_RHOA_REG_PATHWAY	46	12	0.000501	0.0356
Curated_gene_sets	REACTOME_CELL_CYCLE	395	55	0.000509	0.0357
Curated_gene_sets	REACTOME_CHROMOSOME_MAINTENANCE	117	22	0.000548	0.0378
Curated_gene_sets	BIOCARTA_TEL_PATHWAY	18	7	0.000557	0.0379
Curated_gene_sets	REACTOME_TRANSCRIPTION	197	32	0.000568	0.0381
Curated_gene_sets	CHIANG_LIVER_CANCER_SUBCLASS_POLYSOMY7_UP	75	16	0.000738	0.0483
Curated_gene_sets	PID_MTOR_4PATHWAY	68	15	0.00074	0.0483
SHBG, females
Category	GeneSet	N_genes	N_overlap	p	adjP
Curated_gene_sets	NIKOLSKY_BREAST_CANCER_17Q21_Q25_AMPLICON	330	61	6.74e-11	3.21e-07
Curated_gene_sets	GINESTIER_BREAST_CANCER_ZNF217_AMPLIFIED_DN	310	56	9.94e-10	2.37e-06
Curated_gene_sets	LASTOWSKA_NEUROBLASTOMA_COPY_NUMBER_UP	175	37	9.74e-09	1.55e-05
Curated_gene_sets	WAKABAYASHI_ADIPOGENESIS_PPARG_RXRA_BOUND_8D	870	108	2.35e-07	0.000279
Curated_gene_sets	NIKOLSKY_BREAST_CANCER_7Q21_Q22_AMPLICON	75	20	5.08e-07	0.000469
Curated_gene_sets	PID_HNF3B_PATHWAY	45	15	5.92e-07	0.000469
Curated_gene_sets	NIKOLSKY_BREAST_CANCER_19P13_AMPLICON	5	5	2.52e-06	0.00172
Curated_gene_sets	BIOCARTA_EGFR_SMRTE_PATHWAY	11	7	3.63e-06	0.0019
Curated_gene_sets	KEGG_FC_EPSILON_RI_SIGNALING_PATHWAY	78	19	4.26e-06	0.0019
Curated_gene_sets	MARSON_BOUND_BY_FOXP3_UNSTIMULATED	1218	135	4.46e-06	0.0019
Curated_gene_sets	TCGA_GLIOBLASTOMA_COPY_NUMBER_DN	29	11	4.52e-06	0.0019
Curated_gene_sets	REACTOME_NUCLEAR_RECEPTOR_TRANSCRIPTION_PATHWAY	46	14	4.78e-06	0.0019
Curated_gene_sets	PID_RXR_VDR_PATHWAY	25	10	7.07e-06	0.00255
Curated_gene_sets	KEGG_PROSTATE_CANCER	88	20	7.49e-06	0.00255
Curated_gene_sets	SU_LIVER	55	15	9.89e-06	0.00314
Curated_gene_sets	MARSON_BOUND_BY_FOXP3_STIMULATED	1002	113	1.29e-05	0.00384
Curated_gene_sets	KEGG_ACUTE_MYELOID_LEUKEMIA	57	15	1.59e-05	0.00445
Curated_gene_sets	BLALOCK_ALZHEIMERS_DISEASE_UP	1653	170	2.16e-05	0.00572
Curated_gene_sets	SCHLOSSER_SERUM_RESPONSE_UP	126	24	2.39e-05	0.00599
Curated_gene_sets	PID_REG_GR_PATHWAY	82	18	3.48e-05	0.00828
Curated_gene_sets	KEGG_MATURITY_ONSET_DIABETES_OF_THE_YOUNG	25	9	5.51e-05	0.0125
Curated_gene_sets	REACTOME_REGULATION_OF_GENE_EXPRESSION_IN_BETA_CELLS	20	8	6.01e-05	0.013
Curated_gene_sets	NIKOLSKY_BREAST_CANCER_20Q11_AMPLICON	31	10	6.29e-05	0.013
Curated_gene_sets	KEGG_GLIOMA	65	15	8.38e-05	0.0162
Curated_gene_sets	SANSOM_APC_TARGETS_REQUIRE_MYC	206	32	8.52e-05	0.0162
Curated_gene_sets	HASLINGER_B_CLL_WITH_17P13_DELETION	21	8	9.06e-05	0.0166
Curated_gene_sets	KEGG_HYPERTROPHIC_CARDIOMYOPATHY_HCM	82	17	0.000121	0.0212
Curated_gene_sets	LASTOWSKA_NEUROBLASTOMA_COPY_NUMBER_DN	783	88	0.000133	0.0212
Curated_gene_sets	KEGG_PATHWAYS_IN_CANCER	325	44	0.000134	0.0212
Curated_gene_sets	NIKOLSKY_BREAST_CANCER_22Q13_AMPLICON	17	7	0.000142	0.0212
Curated_gene_sets	MARTENS_TRETINOIN_RESPONSE_DN	785	88	0.000145	0.0212
Curated_gene_sets	GARY_CD5_TARGETS_UP	457	57	0.000148	0.0212
Curated_gene_sets	REACTOME_FATTY_ACID_TRIACYLGLYCEROL_AND_KETONE_BODY_METABOLISM	167	27	0.000151	0.0212
Curated_gene_sets	REACTOME_G_PROTEIN_BETA_GAMMA_SIGNALLING	28	9	0.000151	0.0212
Curated_gene_sets	KEGG_NON_SMALL_CELL_LUNG_CANCER	54	13	0.000156	0.0212
Curated_gene_sets	BIOCARTA_TEL_PATHWAY	18	7	0.000218	0.0284
Curated_gene_sets	ACEVEDO_LIVER_CANCER_DN	537	64	0.000221	0.0284
Curated_gene_sets	SAKAI_CHRONIC_HEPATITIS_VS_LIVER_CANCER_DN	36	10	0.000254	0.0304
Curated_gene_sets	KEGG_ERBB_SIGNALING_PATHWAY	87	17	0.000258	0.0304
Curated_gene_sets	MONNIER_POSTRADIATION_TUMOR_ESCAPE_UP	385	49	0.000261	0.0304
Curated_gene_sets	JAZAG_TGFB1_SIGNALING_VIA_SMAD4_DN	64	14	0.000262	0.0304
Curated_gene_sets	REACTOME_REGULATION_OF_BETA_CELL_DEVELOPMENT	30	9	0.000273	0.0309
Curated_gene_sets	KIM_LIVER_CANCER_POOR_SURVIVAL_DN	43	11	0.000279	0.0309
Curated_gene_sets	LEE_LIVER_CANCER_SURVIVAL_UP	175	27	0.000329	0.0356
Curated_gene_sets	SANSOM_APC_MYC_TARGETS	213	31	0.000359	0.0374
Curated_gene_sets	REACTOME_G_BETA_GAMMA_SIGNALLING_THROUGH_PI3KGAMMA	25	8	0.000366	0.0374
Curated_gene_sets	KEGG_T_CELL_RECEPTOR_SIGNALING_PATHWAY	106	19	0.000369	0.0374
Curated_gene_sets	WAKABAYASHI_ADIPOGENESIS_PPARG_RXRA_BOUND_36HR	150	24	0.000401	0.0397
Curated_gene_sets	HOLLMANN_APOPTOSIS_VIA_CD40_UP	196	29	0.000415	0.0403
Curated_gene_sets	REACTOME_DEVELOPMENTAL_BIOLOGY	383	48	0.000427	0.0406
Curated_gene_sets	REACTOME_ABACAVIR_TRANSPORT_AND_METABOLISM	10	5	0.000459	0.0427
Curated_gene_sets	ACEVEDO_NORMAL_TISSUE_ADJACENT_TO_LIVER_TUMOR_DN	354	45	0.000468	0.0427
Curated_gene_sets	GROSS_HYPOXIA_VIA_ELK3_UP	207	30	0.000476	0.0427
Curated_gene_sets	PID_INSULIN_GLUCOSE_PATHWAY	26	8	0.000494	0.0435
Curated_gene_sets	KEGG_TYPE_II_DIABETES_MELLITUS	46	11	0.000525	0.0454
Curated_gene_sets	KEGG_INSULIN_SIGNALING_PATHWAY	136	22	0.000588	0.0499
Curated_gene_sets	KEGG_PROGESTERONE_MEDIATED_OOCYTE_MATURATION	85	16	0.000598	0.0499
Curated_gene_sets	MARTINEZ_RB1_AND_TP53_TARGETS_DN	579	66	0.000608	0.0499
FAI, males
Category	GeneSet	N_genes	N_overlap	p	adjP
Curated_gene_sets	KEGG_METABOLISM_OF_XENOBIOTICS_BY_CYTOCHROME_P450	69	23	4.66e-15	2.22e-11
Curated_gene_sets	REACTOME_RNA_POL_I_PROMOTER_OPENING	58	20	1.37e-13	3.25e-10
Curated_gene_sets	REACTOME_BIOLOGICAL_OXIDATIONS	134	29	3.73e-13	5.92e-10
Curated_gene_sets	KEGG_DRUG_METABOLISM_CYTOCHROME_P450	71	21	1.04e-12	1.24e-09
Curated_gene_sets	REACTOME_PHASE_II_CONJUGATION	69	20	5.47e-12	5.21e-09
Curated_gene_sets	REACTOME_AMYLOIDS	78	21	7.81e-12	5.79e-09
Curated_gene_sets	KEGG_RETINOL_METABOLISM	63	19	8.51e-12	5.79e-09
Curated_gene_sets	REACTOME_MEIOTIC_RECOMBINATION	80	21	1.33e-11	7.91e-09
Curated_gene_sets	KEGG_STEROID_HORMONE_BIOSYNTHESIS	53	17	3.54e-11	1.87e-08
Curated_gene_sets	KEGG_SYSTEMIC_LUPUS_ERYTHEMATOSUS	115	24	9.01e-11	4.29e-08
Curated_gene_sets	REACTOME_RNA_POL_I_TRANSCRIPTION	80	20	1.07e-10	4.35e-08
Curated_gene_sets	KEGG_ASCORBATE_AND_ALDARATE_METABOLISM	25	12	1.1e-10	4.35e-08
Curated_gene_sets	KEGG_PENTOSE_AND_GLUCURONATE_INTERCONVERSIONS	28	12	5.7e-10	2.09e-07
Curated_gene_sets	REACTOME_GLUCURONIDATION	18	10	6.31e-10	2.15e-07
Curated_gene_sets	REACTOME_MEIOSIS	108	22	8.91e-10	2.83e-07
Curated_gene_sets	NIKOLSKY_BREAST_CANCER_20Q11_AMPLICON	31	12	2.35e-09	6.98e-07
Curated_gene_sets	REACTOME_PACKAGING_OF_TELOMERE_ENDS	47	14	5.74e-09	1.61e-06
Curated_gene_sets	KEGG_PORPHYRIN_AND_CHLOROPHYLL_METABOLISM	41	13	8.61e-09	2.28e-06
Curated_gene_sets	REACTOME_RNA_POL_I_RNA_POL_III_AND_MITOCHONDRIAL_TRANSCRIPTION	113	21	1.21e-08	3.04e-06
Curated_gene_sets	KEGG_DRUG_METABOLISM_OTHER_ENZYMES	51	14	1.85e-08	4.41e-06
Curated_gene_sets	REACTOME_MEIOTIC_SYNAPSIS	70	15	2.11e-07	4.69e-05
Curated_gene_sets	REACTOME_DEPOSITION_OF_NEW_CENPA_CONTAINING_NUCLEOSOMES_AT_THE_CENTROMERE	61	14	2.17e-07	4.69e-05
Curated_gene_sets	REACTOME_TELOMERE_MAINTENANCE	74	15	4.54e-07	9.4e-05
Curated_gene_sets	KEGG_STARCH_AND_SUCROSE_METABOLISM	51	12	1.2e-06	0.000238
Curated_gene_sets	REACTOME_NUCLEAR_RECEPTOR_TRANSCRIPTION_PATHWAY	46	11	2.81e-06	0.000536
Curated_gene_sets	LASTOWSKA_COAMPLIFIED_WITH_MYCN	39	10	4.04e-06	0.00074
Curated_gene_sets	REACTOME_TRANSCRIPTION	197	23	1.29e-05	0.00228
Curated_gene_sets	NIKOLSKY_BREAST_CANCER_19P13_AMPLICON	5	4	1.61e-05	0.00275
Curated_gene_sets	LASTOWSKA_NEUROBLASTOMA_COPY_NUMBER_UP	175	21	2.01e-05	0.0033
Curated_gene_sets	REACTOME_CHROMOSOME_MAINTENANCE	117	16	3.91e-05	0.0062
Curated_gene_sets	KEGG_GLUTATHIONE_METABOLISM	50	10	4.26e-05	0.00654
Curated_gene_sets	MARSON_BOUND_BY_FOXP3_UNSTIMULATED	1218	81	5.09e-05	0.00758
Curated_gene_sets	KIM_LIVER_CANCER_POOR_SURVIVAL_DN	43	9	7.06e-05	0.0102
Curated_gene_sets	SERVITJA_ISLET_HNF1A_TARGETS_DN	105	14	0.000154	0.0216
Curated_gene_sets	HASLINGER_B_CLL_WITH_17P13_DELETION	21	6	0.000189	0.0258
Curated_gene_sets	MARSON_BOUND_BY_FOXP3_STIMULATED	1002	67	0.000198	0.0262
Curated_gene_sets	NIKOLSKY_OVERCONNECTED_IN_BREAST_CANCER	22	6	0.000251	0.0323
Curated_gene_sets	SERVITJA_LIVER_HNF1A_TARGETS_DN	153	17	0.000307	0.0385
Curated_gene_sets	REACTOME_GLUTATHIONE_CONJUGATION	23	6	0.000327	0.04
Curated_gene_sets	REACTOME_FACTORS_INVOLVED_IN_MEGAKARYOCYTE_DEVELOPMENT_AND_PLATELET_PRODUCTION	127	15	0.000354	0.0402
Curated_gene_sets	REACTOME_ETHANOL_OXIDATION	9	4	0.000354	0.0402
Curated_gene_sets	BIOCARTA_FREE_PATHWAY	9	4	0.000354	0.0402
FAI, females
Category	GeneSet	N_genes	N_overlap	p	adjP
Curated_gene_sets	NIKOLSKY_BREAST_CANCER_7Q21_Q22_AMPLICON	75	30	2.36e-21	1.13e-17
Curated_gene_sets	KEGG_STEROID_HORMONE_BIOSYNTHESIS	53	23	1.22e-17	2.92e-14
Curated_gene_sets	KEGG_METABOLISM_OF_XENOBIOTICS_BY_CYTOCHROME_P450	69	23	1.19e-14	1.9e-11
Curated_gene_sets	KEGG_DRUG_METABOLISM_CYTOCHROME_P450	71	20	2.18e-11	2.59e-08
Curated_gene_sets	KEGG_DRUG_METABOLISM_OTHER_ENZYMES	51	15	3.63e-09	3.46e-06
Curated_gene_sets	REACTOME_GLUCURONIDATION	18	9	2.34e-08	1.86e-05
Curated_gene_sets	KEGG_ASCORBATE_AND_ALDARATE_METABOLISM	25	10	5.44e-08	3.7e-05
Curated_gene_sets	REACTOME_BIOLOGICAL_OXIDATIONS	134	22	1.24e-07	7.36e-05
Curated_gene_sets	KEGG_PENTOSE_AND_GLUCURONATE_INTERCONVERSIONS	28	10	1.93e-07	0.000102
Curated_gene_sets	KEGG_RETINOL_METABOLISM	63	14	5.65e-07	0.000248
Curated_gene_sets	REACTOME_NUCLEAR_RECEPTOR_TRANSCRIPTION_PATHWAY	46	12	5.72e-07	0.000248
Curated_gene_sets	BIOCARTA_TEL_PATHWAY	18	7	7.26e-06	0.00288
Curated_gene_sets	PID_RXR_VDR_PATHWAY	25	8	8.56e-06	0.00314
Curated_gene_sets	KEGG_PORPHYRIN_AND_CHLOROPHYLL_METABOLISM	41	10	9.71e-06	0.00318
Curated_gene_sets	REACTOME_PHASE_II_CONJUGATION	69	13	1e-05	0.00318
Curated_gene_sets	LASTOWSKA_NEUROBLASTOMA_COPY_NUMBER_UP	175	22	1.21e-05	0.0036
Curated_gene_sets	SCHLOSSER_SERUM_RESPONSE_UP	126	18	1.28e-05	0.0036
Curated_gene_sets	NIKOLSKY_BREAST_CANCER_19P13_AMPLICON	5	4	1.92e-05	0.00509
Curated_gene_sets	GINESTIER_BREAST_CANCER_ZNF217_AMPLIFIED_DN	310	31	2.62e-05	0.00635
Curated_gene_sets	SU_LIVER	55	11	2.67e-05	0.00635
Curated_gene_sets	HSIAO_LIVER_SPECIFIC_GENES	240	26	2.98e-05	0.00675
Curated_gene_sets	FERNANDEZ_BOUND_BY_MYC	179	21	5.36e-05	0.0116
Curated_gene_sets	KEGG_STARCH_AND_SUCROSE_METABOLISM	51	10	7.38e-05	0.0153
Curated_gene_sets	HOSHIDA_LIVER_CANCER_SUBCLASS_S3	263	26	0.000138	0.0273
Curated_gene_sets	KEGG_BASAL_CELL_CARCINOMA	55	10	0.000144	0.0274
Curated_gene_sets	HASLINGER_B_CLL_WITH_17P13_DELETION	21	6	0.000241	0.0441
Curated_gene_sets	BIOCARTA_NUCLEARRS_PATHWAY	14	5	0.000254	0.0448
Curated_gene_sets	ZAMORA_NOS2_TARGETS_DN	94	13	0.000278	0.0473
Free T, males
Category	GeneSet	N_genes	N_overlap	p	adjP
Curated_gene_sets	NIKOLSKY_BREAST_CANCER_20Q11_AMPLICON	31	17	2.71e-21	1.29e-17
Curated_gene_sets	REACTOME_PHASE_II_CONJUGATION	69	17	3e-14	7.15e-11
Curated_gene_sets	KEGG_PENTOSE_AND_GLUCURONATE_INTERCONVERSIONS	28	12	1.01e-13	1.6e-10
Curated_gene_sets	REACTOME_GLUCURONIDATION	18	10	4.27e-13	5.08e-10
Curated_gene_sets	KEGG_ASCORBATE_AND_ALDARATE_METABOLISM	25	11	7.75e-13	7.38e-10
Curated_gene_sets	REACTOME_BIOLOGICAL_OXIDATIONS	134	20	3.78e-12	3e-09
Curated_gene_sets	KEGG_PORPHYRIN_AND_CHLOROPHYLL_METABOLISM	41	12	2.07e-11	1.24e-08
Curated_gene_sets	KEGG_DRUG_METABOLISM_OTHER_ENZYMES	51	13	2.09e-11	1.24e-08
Curated_gene_sets	KEGG_STEROID_HORMONE_BIOSYNTHESIS	53	13	3.55e-11	1.88e-08
Curated_gene_sets	KEGG_RETINOL_METABOLISM	63	12	4.65e-09	2.22e-06
Curated_gene_sets	KEGG_STARCH_AND_SUCROSE_METABOLISM	51	11	5.14e-09	2.22e-06
Curated_gene_sets	KEGG_METABOLISM_OF_XENOBIOTICS_BY_CYTOCHROME_P450	69	11	1.42e-07	5.62e-05
Curated_gene_sets	KEGG_DRUG_METABOLISM_CYTOCHROME_P450	71	11	1.92e-07	7.02e-05
Free T, females
Category	GeneSet	N_genes	N_overlap	p	adjP
Curated_gene_sets	NIKOLSKY_BREAST_CANCER_7Q21_Q22_AMPLICON	75	30	1.78e-25	9.8e-22
Curated_gene_sets	KEGG_STEROID_HORMONE_BIOSYNTHESIS	53	23	8.27e-21	2.27e-17
Curated_gene_sets	KEGG_METABOLISM_OF_XENOBIOTICS_BY_CYTOCHROME_P450	69	24	6.03e-19	1.11e-15
Curated_gene_sets	KEGG_DRUG_METABOLISM_CYTOCHROME_P450	71	21	4.09e-15	5.63e-12
Curated_gene_sets	KEGG_DRUG_METABOLISM_OTHER_ENZYMES	51	16	2.82e-12	3.1e-09
Curated_gene_sets	KEGG_ASCORBATE_AND_ALDARATE_METABOLISM	25	11	1.06e-10	8.3e-08
Curated_gene_sets	REACTOME_GLUCURONIDATION	25	11	1.06e-10	8.3e-08
Curated_gene_sets	KEGG_PENTOSE_AND_GLUCURONATE_INTERCONVERSIONS	28	11	4.66e-10	3.2e-07
Curated_gene_sets	KEGG_RETINOL_METABOLISM	63	15	1.04e-09	6.34e-07
Curated_gene_sets	REACTOME_BIOLOGICAL_OXIDATIONS	217	26	8.88e-09	4.89e-06
Curated_gene_sets	KEGG_PORPHYRIN_AND_CHLOROPHYLL_METABOLISM	41	11	4.68e-08	2.34e-05
Curated_gene_sets	KEGG_STARCH_AND_SUCROSE_METABOLISM	51	12	5.68e-08	2.61e-05
Curated_gene_sets	REACTOME_PHASE_II_CONJUGATION_OF_COMPOUNDS	109	17	7.29e-08	3.08e-05
Curated_gene_sets	REACTOME_PEPTIDE_HORMONE_BIOSYNTHESIS	14	7	9.85e-08	3.87e-05
Curated_gene_sets	RICKMAN_HEAD_AND_NECK_CANCER_E	81	14	2.81e-07	0.000103
Curated_gene_sets	HSIAO_LIVER_SPECIFIC_GENES	244	25	3.7e-07	0.000127
Curated_gene_sets	REACTOME_METABOLISM_OF_STEROIDS	148	17	5.91e-06	0.00191
Curated_gene_sets	SCHLOSSER_SERUM_RESPONSE_UP	118	14	2.69e-05	0.00822
Curated_gene_sets	REACTOME_SYNTHESIS_OF_BILE_ACIDS_AND_BILE_SALTS_VIA_24_HYDROXYCHOLESTEROL	14	5	5.38e-05	0.0156
Curated_gene_sets	REACTOME_BILE_ACID_AND_BILE_SALT_METABOLISM	43	8	5.96e-05	0.0164
Curated_gene_sets	REACTOME_SYNTHESIS_OF_BILE_ACIDS_AND_BILE_SALTS_VIA_27_HYDROXYCHOLESTEROL	15	5	7.86e-05	0.0206
Curated_gene_sets	AGUIRRE_PANCREATIC_CANCER_COPY_NUMBER_UP	294	23	8.78e-05	0.022
Curated_gene_sets	REACTOME_METABOLIC_DISORDERS_OF_BIOLOGICAL_OXIDATION_ENZYMES	35	7	0.000107	0.0256
Curated_gene_sets	CROMER_TUMORIGENESIS_DN	48	8	0.000135	0.0308
