## Supplementary Tables for "Genetic analyses on the health impacts of testosterone highlight effects on female-specific diseases and sex differences": Supplementary_table_19.xlsx

### Sheet: Sheet1
Supplementary table 20. Properties of the sex-shared loci for total testosterone and free testosterone
Trait	Chr	gwas-pw locus start	gwas-pw locus stop	Lead SNP males	Lead SNP females	P (males)	P (females)	MAP shared	Concordant*	Nearest gene	Biological function	SHBG locus overlap	SHBG lead SNP (males)	SHBG lead SNP (females)
Total T	1	106087842	108409404	rs1762485	-	1.6e-28	-	0.99	Yes	-	?	Yes	rs1762509	rs1762484
Total T	2	26894985	28598619	rs1260326	rs1260326	1.2e-107	7.9e-21	1.00	Yes	GCKR	Glucose metabolism	Yes	rs1260326	rs1260326
Total T	2	233550117	235150917	rs2013021	-	3.4e-16	-	0.98	No	UGT1A6	Steroid excretion	Yes	rs62195072	rs13410192
Total T	7	39862670	42001262	rs10279715	-	2.4e-09	-	0.97	Yes	SUGCT	Protein catabolism	Yes	rs4534057	-
Total T	10	63341695	65794072	10:65158772_AAAG_A	rs10740131	4.9e-284	1.6e-17	0.99	No	JMJD1C	Histone methylation	Yes	rs2393969	rs1530439, rs35447916
Total T	10	67549774	69900128	rs1204083	-	3.4e-12	-	0.98	Yes	HERC4	Ubiquitin ligase	Yes	rs10651200	-
Total T	12	2544786	3677017	rs56196860	-	3.3e-276	-	1.00	No	FKBP4	Steroid hormone receptor co-factor	Yes	rs56196860	rs56196860
Total T	12	20863943	23820527	rs4149083	rs4149056	5e-37	1.5e-08	0.99	No	SLCO1B1	Steroid transport	Yes	rs12317268	12:21414585_ATTTC_A
Total T	12	119754309	122006911	rs9738226	-	6.4e-17	-	0.99	No	HNF1A	Liver function	Yes	rs9738226	rs7953249
Total T	14	94325360	95750857	rs28929474	rs112635299	9.2e-84	4.5e-08	1.00	No	SERPINA1/6	Steroid binding	Yes	rs28929474	rs28929474
Total T	15	96141867	98030503	rs56332871	-	2.3e-53	-	0.98	Yes	RP11-327J17.2 (lincRNA)	?	Yes	rs56332871	rs56332871
Total T	17	7317490	8305958	rs1799941	rs62059839	0	3e-13	1.00	Yes	SHBG	Steroid binding	Yes	rs1799941	rs545206972
Total T	20	47200367	49239635	-	rs1889236	-	5.1e-18	1.00	No	RP11-290F20.1 (lincRNA)	?	Yes	rs201764793	-
Total T	20	49239658	52472184	-	rs150233464	-	7.2e-09	0.92	Yes	-	?	Yes	rs55987409	rs55987409
Free T	1	108409665	110303929	-	rs140584594	-	5.2e-13	0.98	No	GSTM1	Steroid binding	Yes	rs140584594	rs140584594
Free T	2	233550117	235150917	rs2011425	rs573393296	6.2e-18	6.8e-09	0.98	Yes	UGT1A4	Steroid excretion	Yes	rs62195072	rs13410192
Free T	4	68854765	71049038	rs55644315	4:69447407_GT_G	1.8e-08	3.7e-11	0.96	Yes	UGT2B7	Steroid excretion	Yes	rs4860987	4:69572573_GTA_G
Free T	7	98715474	100196525	-	rs45446698	-	1.8e-159	0.99	No	CYP3A7	Steroid metabolism	Yes	rs13362853	rs45446698
Free T	10	104380539	106694980	rs10786714	rs11191421	3e-11	1.2e-18	0.99	Yes	CYP17A1	Steroid metabolism	Yes	rs548235873, rs997907	rs548235873
Free T	12	2544786	3677017	rs56196860	rs56196860	2.2e-287	6e-13	1.00	No	FKBP4	Steroid hormone receptor co-factor	Yes	rs56196860	rs56196860
Free T	14	94325360	95750857	rs28929474	rs112635299	1.2e-12	1.4e-28	1.00	No	SERPINA1/6	Steroid binding	Yes	rs28929474	rs28929474
*Concordant = the direction of the effect associated with the lead variant similar for both sexes
Shared=MAP>0.9 from gwas-pw analysis
Bold= SNP a lead SNP for more than one trait
