## Supplementary Tables for "Genetic analyses on the health impacts of testosterone highlight effects on female-specific diseases and sex differences": Supplementary_table_20.xlsx

### Sheet: YFS
Supplementary Table 20. Characteristics of the Young Finns Cohort and results from the replication analyses for T and related traits. Subsheet cross-sex PGS predictions shows results for PGS predictions for T and free T levels in the opposite sex in the YFS and UK Biobank.
Trait	Sex	N	Mean (SD)	Concordant SNPs %	p-value (concordant)	N SNPs (nominally significant/overall in YFS)	R2 (PGS+AGE+BMI+10PC)	R2 (incremental)	PGS estimate	PGS estimate SE	PGS estimate P
Total Testosterone	Male	894	18.54 (5.46) nmol/L	66	7.2e-06	12/188	20%	4.3%	0.208	0.030	1.1e-14
Total Testosterone	Female	1084	1.56 (0.75) nmol/L	68	0.00047	10/102	10%	1.9%	0.141	0.030	2.9e-06
Total SHBG	Male	894	30.82 (11.84) nmol/L	66	3.5e-07	25/251	30%	9.2%	0.318	0.030	3.2e-25
Total SHBG	Female	1084	82.48 (61.48) nmol/L	59	0.0086	25/233	22%	5.0%	0.223	0.027	2.9e-16
FAI	Male	894	64.83 (20.59) units	69	3.5e-06	13/149	18%	4.5%	0.186	0.027	7.4e-12
FAI	Female	1084	3.10 (2.86) units	63	0.0020	10/160	16%	2.5%	0.164	0.029	1.4e-08
Free Testosterone	Male	894	0.42 (0.24) nmol/L	66	0.0020	4/102	12%	1.1%	0.097	0.029	7.6e-04
Free Testosterone	Female	1084	0.02 (0.01) nmol/L	64	0.0014	9/129	14%	1.8%	0.140	0.029	1.9e-06
Concordant = percentage of UK Biobank lead SNPs showing effects of similar direction
Nominally significant = N of lead SNPs replicating with at least nominal significance level (p<0.05)
Only SNPs with good proxies available in the Young Finns included into the analyses (Methods)

### Sheet: Cross-sex PGS predictions
Trait	Dataset	PGS sex	Predicted sex	PGS estimate (SE)	P (PGS estimate)	Incremental R2
Total Testosterone	YFS	Male	Female	0.0658 (0.0297)	0.0273	0.0034%
Total Testosterone	YFS	Female	Male	-0.0275 (0.0310)	0.375	0.0000%
Free Testosterone	YFS	Male	Female	0.0067 (0.0313)	0.830	0.0000%
Free Testosterone	YFS	Female	Male	-0.0864 (0.0298)	0.00385	0.0075%
Total Testosterone	UK Biobank	Male	Female	0.0213 (0.0026)	1.35e-16	0.0447%
Total Testosterone	UK Biobank	Female	Male	0.0226 (0.0025)	3.07e-20	0.0509%
Free Testosterone	UK Biobank	Male	Female	0.0164 (0.0026)	2.15e-10	0.0263%
Free Testosterone	UK Biobank	Female	Male	0.0184 (0.0026)	5.50e-13	0.0336%
