## Supplementary Tables for "Genetic analyses on the health impacts of testosterone highlight effects on female-specific diseases and sex differences": Supplementary_table_21.xlsx

### Sheet: Legend
Supplementary table 21. Results from the PGS analyses in the FinnGen. The tables show the number of cases and controls and hazard ratios (HR) with 95% confidence intervals (CI, L=lower, U=upper) + effect sizes and standard errors per 1SD increase in the PGS. Bold = p<0.05.
Sheets	Description
FinnGen_total_T	Results from the total T PGS associations for males and females in FinnGen for 36 phenotypes
FinnGen_SHBG	Results from the SHBG PGS associations for males and females in FinnGen for 36 phenotypes
FinnGen_FAI	Results from the FAI PGS associations for males and females in FinnGen for 36 phenotypes
FinnGen_free_T	Results from the free T PGS associations for males and females in FinnGen for 36 phenotypes
FinnGen_SHBG_adj_total_T	Results from the SHBG-adjusted total T PGS associations for males and females in FinnGen for 36 phenotypes
FinnGen_SHBG_adj_free_T	Results from the SHBG-adjusted free T PGS associations for males and females in FinnGen for 36 phenotypes
Phenotype references	FinnGen phenotype codes and references

### Sheet: FinnGen_total_T
		Total testosterone PGS, males										Total testosterone PGS, females
Endpoint	Category	N controls	N cases	N all	HR	HR CI (L)	HR CI (U)	Beta	SE	P		N controls	N cases	N all	HR	HR CI (L)	HR CI (U)	Beta	SE	P
T2D	Endocrine and metabolic	78630	15848	94478	0.936	0.921	0.95	-0.0666	0.0078	1.38e-17		109668	13318	122986	1.012	0.994	1.029	0.012	0.009	0.184
Obesity	Endocrine and metabolic	91395	3083	94478	1.01	0.972	1.04	0.00602	0.0177	0.733		117180	5806	122986	0.973	0.949	0.999	-0.027	0.013	0.0425
Osteoporosis	Endocrine and metabolic	93789	689	94478	0.984	0.915	1.06	-0.0159	0.0374	0.671		120482	2504	122986	1.011	0.972	1.052	0.011	0.020	0.555
Hypothyroidism	Endocrine and metabolic	89380	5098	94478	0.971	0.945	0.997	-0.0296	0.0138	0.0317		102042	20944	122986	0.973	0.959	0.986	-0.028	0.007	6.5e-05
Anemia	Diseases of the circulatory system	89162	5316	94478	0.989	0.963	1.02	-0.0111	0.0135	0.411		115911	7075	122986	0.976	0.953	0.999	-0.024	0.012	0.0414
Cardiac death	Diseases of the circulatory system	89568	4910	94478	1.02	0.993	1.05	0.0201	0.014	0.151		120334	2652	122986	1.039	1.000	1.080	0.038	0.020	0.0485
CHD	Diseases of the circulatory system	80163	14315	94478	0.992	0.977	1.01	-0.00756	0.00821	0.357		116290	6696	122986	1.001	0.977	1.025	0.001	0.012	0.9445
Statin prescriptions	Diseases of the circulatory system	58025	36453	94478	0.959	0.95	0.969	-0.0414	0.00516	1.11e-15		90665	32321	122986	0.985	0.974	0.996	-0.015	0.006	0.0072
Stroke	Diseases of the circulatory system	87831	6647	94478	0.972	0.949	0.995	-0.0287	0.0121	0.0172		117910	5076	122986	1.019	0.991	1.047	0.018	0.014	0.195
Hirsutism	Sex-specific	NA	NA	NA	NA	NA	NA	NA	NA	NA		122757	229	122986	1.481	1.300	1.688	0.393	0.067	3.7e-09
PCOS	Sex-specific	NA	NA	NA	NA	NA	NA	NA	NA	NA		122344	642	122986	1.075	0.994	1.162	0.072	0.040	0.0696
PMB	Sex-specific	NA	NA	NA	NA	NA	NA	NA	NA	NA		117021	5965	122986	1.038	1.012	1.065	0.037	0.013	0.0040
Breast cancer	Sex-specific	NA	NA	NA	NA	NA	NA	NA	NA	NA		114585	8401	122986	1.052	1.030	1.075	0.051	0.011	3.3e-06
Irreg. Menses	Sex-specific	NA	NA	NA	NA	NA	NA	NA	NA	NA		105116	17870	122986	0.998	0.984	1.013	-0.002	0.008	0.825
Benign leiomyoma	Sex-specific	NA	NA	NA	NA	NA	NA	NA	NA	NA		104926	18060	122986	0.998	0.984	1.013	-0.002	0.007	0.833
Birth complications	Sex-specific	NA	NA	NA	NA	NA	NA	NA	NA	NA		98033	24953	122986	1.003	0.990	1.015	0.003	0.006	0.671
Ovarian cysts	Sex-specific	NA	NA	NA	NA	NA	NA	NA	NA	NA		112138	10848	122986	0.988	0.970	1.007	-0.012	0.010	0.229
Infertility	Sex-specific	93798	680	94478	0.953	0.885	1.03	-0.0483	0.0378	0.201		116505	6481	122986	1.014	0.990	1.039	0.014	0.013	0.262
Prostate cancer	Sex-specific	88167	6311	94478	1.01	0.984	1.03	0.00829	0.0124	0.503		NA	NA	NA	NA	NA	NA	NA	NA	NA
Forearm/elbow inj.	Other disease endpoints	90001	4477	94478	1.01	0.979	1.04	0.008	0.0147	0.586		114501	8485	122986	0.997	0.976	1.019	-0.003	0.011	0.784
Head inj.	Other disease endpoints	82362	12116	94478	1.01	0.997	1.03	0.0149	0.00893	0.0958		112715	10271	122986	1.007	0.988	1.027	0.007	0.010	0.483
Seropositive RA	Other disease endpoints	93155	1323	94478	1	0.951	1.06	0.00325	0.0271	0.904		119713	3273	122986	0.994	0.960	1.029	-0.006	0.018	0.728
Sleep apnea	Other disease endpoints	83929	10549	94478	0.998	0.98	1.02	-0.00194	0.00956	0.84		116786	6200	122986	0.978	0.953	1.003	-0.023	0.013	0.0789
Alzheimer	Diseases of the nervous system	92646	1832	94478	1.02	0.976	1.07	0.021	0.0229	0.36		120919	2067	122986	0.973	0.932	1.016	-0.027	0.022	0.221
MS	Diseases of the nervous system	94226	252	94478	1.02	0.903	1.15	0.0187	0.0618	0.762		122190	796	122986	1.005	0.937	1.078	0.005	0.036	0.882
Parkinson	Diseases of the nervous system	93271	1207	94478	1.02	0.964	1.08	0.0186	0.0283	0.511		122031	955	122986	1.081	1.014	1.153	0.078	0.033	0.0173
ADHD	Neurological and behavioral	94088	390	94478	1.06	0.964	1.17	0.0614	0.0498	0.217		122568	418	122986	1.014	0.921	1.117	0.014	0.049	0.777
Alcoholism	Neurological and behavioral	86129	8349	94478	1.02	1	1.04	0.0212	0.0107	0.0481		119132	3854	122986	1.021	0.989	1.054	0.021	0.016	0.201
Anxiety disord.	Neurological and behavioral	90158	4320	94478	0.989	0.96	1.02	-0.011	0.0149	0.462		114811	8175	122986	0.994	0.973	1.017	-0.006	0.011	0.620
Autism	Neurological and behavioral	94294	184	94478	0.954	0.828	1.1	-0.0468	0.0722	0.517		122883	103	122986	0.903	0.742	1.098	-0.102	0.100	0.307
Conduct disord.	Neurological and behavioral	94250	228	94478	1.04	0.915	1.18	0.0395	0.0652	0.545		122812	174	122986	0.968	0.832	1.125	-0.033	0.077	0.670
Dementia	Neurological and behavioral	90928	3550	94478	1.01	0.98	1.05	0.0125	0.0165	0.449		119253	3733	122986	0.987	0.956	1.019	-0.013	0.016	0.425
Depression	Neurological and behavioral	86459	8019	94478	1.01	0.991	1.03	0.0123	0.011	0.261		107595	15391	122986	0.991	0.975	1.007	-0.009	0.008	0.269
Emotional unst.	Neurological and behavioral	93779	699	94478	0.94	0.874	1.01	-0.0615	0.0372	0.0986		121048	1938	122986	1.005	0.960	1.051	0.004	0.023	0.847
Personality disord.	Neurological and behavioral	91866	2612	94478	0.999	0.962	1.04	-0.000771	0.0193	0.968		118987	3999	122986	0.987	0.956	1.018	-0.013	0.016	0.403
Sleep disorders	Neurological and behavioral	82927	11551	94478	1	0.982	1.02	1.35e-05	0.00914	0.999		115404	7582	122986	0.984	0.962	1.007	-0.016	0.012	0.175

### Sheet: FinnGen_SHBG
		SHBG PGS, males										SHBG PGS, females
endpoint	Category	N controls	N cases	N all	HR	HR CI (L)	HR CI (U)	Beta	SE	P		N controls	N cases	N all	HR	HR CI (L)	HR CI (U)	Beta	SE	P
T2D	Endocrine and metabolic	78630	15848	94478	0.924	0.91	0.938	-0.0792	0.00794	2e-23		109668	13318	122986	0.869	0.854	0.884	-0.141	0.00877	4.79e-58
Obesity	Endocrine and metabolic	91395	3083	94478	1.03	0.999	1.07	0.0342	0.018	0.0572		117180	5806	122986	1.05	1.03	1.08	0.0527	0.0132	6.83e-05
Osteoporosis	Endocrine and metabolic	93789	689	94478	1.07	0.993	1.15	0.0678	0.0381	0.0747		120482	2504	122986	1.08	1.04	1.12	0.0768	0.0202	0.000147
Hypothyroidism	Endocrine and metabolic	89380	5098	94478	0.988	0.961	1.02	-0.0124	0.014	0.377		102042	20944	122986	0.985	0.972	0.999	-0.0149	0.00698	0.0328
Anemia	Diseases of the circulatory system	89162	5316	94478	1.02	0.992	1.05	0.0189	0.0137	0.168		115911	7075	122986	1	0.978	1.02	0.00094	0.012	0.938
Cardiac death	Diseases of the circulatory system	89568	4910	94478	1.03	0.999	1.06	0.0268	0.0143	0.0604		120334	2652	122986	1.01	0.971	1.05	0.0091	0.0197	0.644
CHD	Diseases of the circulatory system	80163	14315	94478	0.992	0.976	1.01	-0.00779	0.00832	0.349		116290	6696	122986	0.979	0.956	1	-0.0213	0.0123	0.0837
Statin prescriptions	Diseases of the circulatory system	58025	36453	94478	0.96	0.951	0.97	-0.0403	0.00525	1.57e-14		90665	32321	122986	0.948	0.937	0.958	-0.0538	0.00562	1.06e-21
Stroke	Diseases of the circulatory system	87831	6647	94478	0.991	0.968	1.02	-0.00873	0.0123	0.478		117910	5076	122986	1.01	0.98	1.04	0.00788	0.0142	0.578
Hirsutism	Sex-specific	NA	NA	NA	NA	NA	NA	NA	NA	NA		122757	229	122986	0.893	0.784	1.02	-0.113	0.0667	0.0895
PCOS	Sex-specific	NA	NA	NA	NA	NA	NA	NA	NA	NA		122344	642	122986	0.811	0.75	0.876	-0.21	0.0398	1.31e-07
PMB	Sex-specific	NA	NA	NA	NA	NA	NA	NA	NA	NA		117021	5965	122986	0.965	0.941	0.99	-0.0356	0.013	0.00633
Breast cancer	Sex-specific	NA	NA	NA	NA	NA	NA	NA	NA	NA		114585	8401	122986	1	0.98	1.02	0.00116	0.011	0.916
Irreg. Menses	Sex-specific	NA	NA	NA	NA	NA	NA	NA	NA	NA		105116	17870	122986	0.976	0.961	0.99	-0.0245	0.00754	0.00116
Benign leiomyoma	Sex-specific	NA	NA	NA	NA	NA	NA	NA	NA	NA		104926	18060	122986	0.972	0.957	0.986	-0.0288	0.00749	0.000123
Birth complications	Sex-specific	NA	NA	NA	NA	NA	NA	NA	NA	NA		98033	24953	122986	0.987	0.975	1	-0.0126	0.0064	0.0489
Ovarian cysts	Sex-specific	NA	NA	NA	NA	NA	NA	NA	NA	NA		112138	10848	122986	0.99	0.972	1.01	-0.00955	0.00969	0.324
Infertility	Sex-specific	93798	680	94478	0.999	0.926	1.08	-0.0013	0.0385	0.973		116505	6481	122986	0.958	0.935	0.982	-0.0425	0.0125	0.000699
Prostate cancer	Sex-specific	88167	6311	94478	0.976	0.952	1	-0.0242	0.0126	0.0545		NA	NA	NA	NA	NA	NA	NA	NA	NA
Forearm/elbow inj.	Other disease endpoints	90001	4477	94478	1.04	1.01	1.07	0.035	0.015	0.0194		114501	8485	122986	1.03	1.01	1.06	0.0337	0.011	0.00208
Head inj.	Other disease endpoints	82362	12116	94478	0.995	0.978	1.01	-0.00463	0.0091	0.611		112715	10271	122986	0.977	0.958	0.996	-0.0235	0.00996	0.0183
Seropositive RA	Other disease endpoints	93155	1323	94478	1.06	1	1.12	0.0554	0.0275	0.0443		119713	3273	122986	1.03	0.991	1.06	0.0253	0.0176	0.151
Sleep apnea	Other disease endpoints	83929	10549	94478	1	0.985	1.02	0.00411	0.00973	0.673		116786	6200	122986	1.03	1	1.05	0.0267	0.0128	0.037
Alzheimer	Diseases of the nervous system	92646	1832	94478	1.04	0.995	1.09	0.041	0.0233	0.0791		120919	2067	122986	0.985	0.943	1.03	-0.0149	0.0223	0.505
MS	Diseases of the nervous system	94226	252	94478	1.05	0.932	1.19	0.0532	0.0629	0.398		122190	796	122986	1.02	0.952	1.1	0.0212	0.0357	0.553
Parkinson	Diseases of the nervous system	93271	1207	94478	1.04	0.985	1.1	0.0411	0.0288	0.153		122031	955	122986	1.02	0.954	1.08	0.0168	0.0328	0.609
ADHD	Neurological and behavioral	94088	390	94478	1.02	0.924	1.13	0.0204	0.0507	0.688		122568	418	122986	0.953	0.866	1.05	-0.0476	0.0494	0.335
Alcoholism	Neurological and behavioral	86129	8349	94478	1.01	0.986	1.03	0.00763	0.0109	0.486		119132	3854	122986	0.983	0.952	1.02	-0.017	0.0163	0.297
Anxiety disord.	Neurological and behavioral	90158	4320	94478	0.987	0.958	1.02	-0.0129	0.0153	0.399		114811	8175	122986	0.998	0.976	1.02	-0.00223	0.0112	0.842
Autism	Neurological and behavioral	94294	184	94478	0.982	0.85	1.13	-0.0181	0.0738	0.806		122883	103	122986	0.899	0.74	1.09	-0.107	0.0994	0.283
Conduct disord.	Neurological and behavioral	94250	228	94478	1.01	0.889	1.15	0.0121	0.066	0.854		122812	174	122986	1.08	0.926	1.25	0.0731	0.0766	0.34
Dementia	Neurological and behavioral	90928	3550	94478	1.03	0.994	1.06	0.0266	0.0168	0.114		119253	3733	122986	1	0.972	1.04	0.0038	0.0166	0.819
Depression	Neurological and behavioral	86459	8019	94478	1.01	0.986	1.03	0.00765	0.0112	0.494		107595	15391	122986	1	0.986	1.02	0.00151	0.00815	0.853
Emotional unst.	Neurological and behavioral	93779	699	94478	0.933	0.866	1.01	-0.0691	0.038	0.0686		121048	1938	122986	1.03	0.982	1.07	0.0265	0.023	0.248
Personality disord.	Neurological and behavioral	91866	2612	94478	0.978	0.941	1.02	-0.0219	0.0196	0.264		118987	3999	122986	1.01	0.981	1.04	0.0119	0.016	0.458
Sleep disorders	Neurological and behavioral	82927	11551	94478	1.01	0.988	1.02	0.00595	0.0093	0.522		115404	7582	122986	1.03	1.01	1.05	0.0298	0.0116	0.01

### Sheet: FinnGen_FAI
		FAI PGS, males										FAI PGS, females
endpoint	Category	N controls	N cases	N all	HR	HR CI (L)	HR CI (U)	Beta	SE	P		N controls	N cases	N all	HR	HR CI (L)	HR CI (U)	Beta	SE	P
T2D	Endocrine and metabolic	78630	15848	94478	1.05	1.03	1.06	0.0456	0.00784	6.04e-09		109668	13318	122986	1.11	1.09	1.13	0.102	0.00875	3.34e-31
Obesity	Endocrine and metabolic	91395	3083	94478	0.963	0.93	0.997	-0.0376	0.0178	0.0345		117180	5806	122986	0.954	0.93	0.979	-0.047	0.0133	0.000392
Osteoporosis	Endocrine and metabolic	93789	689	94478	0.905	0.841	0.975	-0.0995	0.0377	0.00839		120482	2504	122986	0.952	0.915	0.99	-0.0493	0.0202	0.015
Hypothyroidism	Endocrine and metabolic	89380	5098	94478	0.999	0.973	1.03	-0.000671	0.0138	0.961		102042	20944	122986	0.992	0.978	1.01	-0.00814	0.00698	0.243
Anemia	Diseases of the circulatory system	89162	5316	94478	0.974	0.948	1	-0.0266	0.0136	0.0502		115911	7075	122986	0.985	0.962	1.01	-0.0154	0.012	0.199
Cardiac death	Diseases of the circulatory system	89568	4910	94478	0.985	0.958	1.01	-0.015	0.0142	0.289		120334	2652	122986	1.01	0.974	1.05	0.0117	0.0196	0.549
CHD	Diseases of the circulatory system	80163	14315	94478	1.02	1.01	1.04	0.022	0.00824	0.00769		116290	6696	122986	1	0.978	1.03	0.00231	0.0123	0.85
Statin prescriptions	Diseases of the circulatory system	58025	36453	94478	1.04	1.03	1.05	0.0351	0.00518	1.22e-11		90665	32321	122986	1.03	1.02	1.04	0.0292	0.00562	2.1e-07
Stroke	Diseases of the circulatory system	87831	6647	94478	0.991	0.968	1.01	-0.00925	0.0121	0.446		117910	5076	122986	1.01	0.979	1.03	0.0065	0.0142	0.647
Hirsutism	Sex-specific	NA	NA	NA	NA	NA	NA	NA	NA	NA		122757	229	122986	1.38	1.21	1.58	0.325	0.0665	1.03e-06
PCOS	Sex-specific	NA	NA	NA	NA	NA	NA	NA	NA	NA		122344	642	122986	1.22	1.13	1.32	0.201	0.0397	4.47e-07
PMB	Sex-specific	NA	NA	NA	NA	NA	NA	NA	NA	NA		117021	5965	122986	1.05	1.02	1.07	0.0463	0.013	0.000386
Breast cancer	Sex-specific	NA	NA	NA	NA	NA	NA	NA	NA	NA		114585	8401	122986	1.04	1.01	1.06	0.0357	0.011	0.00117
Irreg. Menses	Sex-specific	NA	NA	NA	NA	NA	NA	NA	NA	NA		105116	17870	122986	1.02	1	1.03	0.0176	0.00755	0.02
Benign leiomyoma	Sex-specific	NA	NA	NA	NA	NA	NA	NA	NA	NA		104926	18060	122986	1.02	1	1.03	0.0169	0.0075	0.0245
Birth complications	Sex-specific	NA	NA	NA	NA	NA	NA	NA	NA	NA		98033	24953	122986	1.01	0.994	1.02	0.00669	0.00638	0.295
Ovarian cysts	Sex-specific	NA	NA	NA	NA	NA	NA	NA	NA	NA		112138	10848	122986	0.995	0.976	1.01	-0.00492	0.00969	0.612
Infertility	Sex-specific	93798	680	94478	1.01	0.941	1.09	0.0131	0.0379	0.729		116505	6481	122986	1.04	1.02	1.07	0.0422	0.0125	0.00076
Prostate cancer	Sex-specific	88167	6311	94478	1.03	1.01	1.06	0.0343	0.0124	0.00581		NA	NA	NA	NA	NA	NA	NA	NA	NA
Forearm/elbow inj.	Other disease endpoints	90001	4477	94478	0.968	0.941	0.997	-0.0323	0.0148	0.0289		114501	8485	122986	0.975	0.954	0.996	-0.0255	0.011	0.0198
Head inj.	Other disease endpoints	82362	12116	94478	1.02	1	1.04	0.0179	0.00899	0.0466		112715	10271	122986	1.02	0.999	1.04	0.0186	0.00997	0.0623
Seropositive RA	Other disease endpoints	93155	1323	94478	0.955	0.905	1.01	-0.0463	0.0272	0.0892		119713	3273	122986	0.96	0.927	0.993	-0.0413	0.0177	0.0194
Sleep apnea	Other disease endpoints	83929	10549	94478	0.992	0.974	1.01	-0.00786	0.00962	0.414		116786	6200	122986	0.968	0.944	0.993	-0.0321	0.0128	0.0122
Alzheimer	Diseases of the nervous system	92646	1832	94478	0.998	0.953	1.04	-0.00246	0.0231	0.915		120919	2067	122986	0.993	0.951	1.04	-0.00688	0.0223	0.758
MS	Diseases of the nervous system	94226	252	94478	1.01	0.898	1.15	0.0143	0.0623	0.818		122190	796	122986	0.99	0.923	1.06	-0.0106	0.0357	0.767
Parkinson	Diseases of the nervous system	93271	1207	94478	0.947	0.896	1	-0.054	0.0285	0.0579		122031	955	122986	1.02	0.955	1.09	0.0186	0.0328	0.572
ADHD	Neurological and behavioral	94088	390	94478	1.02	0.922	1.12	0.0171	0.0501	0.733		122568	418	122986	1.07	0.968	1.17	0.0644	0.0494	0.193
Alcoholism	Neurological and behavioral	86129	8349	94478	1	0.98	1.02	0.000682	0.0108	0.95		119132	3854	122986	1.02	0.984	1.05	0.0155	0.0163	0.343
Anxiety disord.	Neurological and behavioral	90158	4320	94478	0.999	0.97	1.03	-0.000794	0.0151	0.958		114811	8175	122986	1.01	0.989	1.03	0.0105	0.0112	0.348
Autism	Neurological and behavioral	94294	184	94478	1.01	0.877	1.17	0.0115	0.0731	0.875		122883	103	122986	1.06	0.871	1.29	0.0567	0.0995	0.569
Conduct disord.	Neurological and behavioral	94250	228	94478	1.03	0.907	1.17	0.0314	0.0656	0.633		122812	174	122986	0.962	0.828	1.12	-0.0382	0.0769	0.619
Dementia	Neurological and behavioral	90928	3550	94478	0.983	0.951	1.02	-0.0173	0.0166	0.299		119253	3733	122986	0.995	0.963	1.03	-0.00499	0.0166	0.764
Depression	Neurological and behavioral	86459	8019	94478	1.01	0.984	1.03	0.00565	0.011	0.609		107595	15391	122986	0.994	0.978	1.01	-0.0065	0.00816	0.425
Emotional unst.	Neurological and behavioral	93779	699	94478	1.04	0.963	1.11	0.0353	0.0374	0.346		121048	1938	122986	0.98	0.937	1.02	-0.0204	0.023	0.375
Personality disord.	Neurological and behavioral	91866	2612	94478	1.02	0.986	1.06	0.0238	0.0194	0.219		118987	3999	122986	0.988	0.958	1.02	-0.012	0.016	0.453
Sleep disorders	Neurological and behavioral	82927	11551	94478	0.993	0.975	1.01	-0.00724	0.00919	0.431		115404	7582	122986	0.967	0.945	0.989	-0.034	0.0116	0.00337

### Sheet: FinnGen_free_T
		Free T PGS, males										Free T PGS, females
endpoint	Category	N controls	N cases	N all	HR	HR CI (L)	HR CI (U)	Beta	SE	P		N controls	N cases	N all	HR	HR CI (L)	HR CI (U)	Beta	SE	P
T2D	Endocrine and metabolic	78630	15848	94478	0.987	0.972	1	-0.0131	0.00764	0.0872		109668	13318	122986	1.09	1.07	1.11	0.0852	0.00874	1.91e-22
Obesity	Endocrine and metabolic	91395	3083	94478	0.98	0.947	1.01	-0.0206	0.0173	0.233		117180	5806	122986	0.956	0.932	0.981	-0.0449	0.0132	0.000694
Osteoporosis	Endocrine and metabolic	93789	689	94478	0.894	0.832	0.961	-0.112	0.0367	0.0023		120482	2504	122986	0.967	0.929	1.01	-0.0337	0.0202	0.095
Hypothyroidism	Endocrine and metabolic	89380	5098	94478	0.987	0.961	1.01	-0.0135	0.0135	0.316		102042	20944	122986	0.987	0.973	1	-0.0136	0.00697	0.0516
Anemia	Diseases of the circulatory system	89162	5316	94478	0.974	0.949	0.999	-0.0268	0.0132	0.0421		115911	7075	122986	0.982	0.959	1.01	-0.0182	0.012	0.13
Cardiac death	Diseases of the circulatory system	89568	4910	94478	1	0.977	1.03	0.00346	0.0138	0.801		120334	2652	122986	1.02	0.981	1.06	0.0189	0.0195	0.333
CHD	Diseases of the circulatory system	80163	14315	94478	1.02	0.999	1.03	0.015	0.00805	0.0627		116290	6696	122986	1	0.978	1.03	0.00224	0.0123	0.855
Statin prescriptions	Diseases of the circulatory system	58025	36453	94478	0.998	0.988	1.01	-0.00185	0.00504	0.713		90665	32321	122986	1.02	1.01	1.03	0.0183	0.00561	0.0011
Stroke	Diseases of the circulatory system	87831	6647	94478	0.98	0.958	1	-0.0201	0.0118	0.0885		117910	5076	122986	1.01	0.979	1.04	0.00676	0.0141	0.633
Hirsutism	Sex-specific	NA	NA	NA	NA	NA	NA	NA	NA	NA		122757	229	122986	1.45	1.27	1.65	0.369	0.0664	2.68e-08
PCOS	Sex-specific	NA	NA	NA	NA	NA	NA	NA	NA	NA		122344	642	122986	1.2	1.11	1.3	0.186	0.0397	2.82e-06
PMB	Sex-specific	NA	NA	NA	NA	NA	NA	NA	NA	NA		117021	5965	122986	1.05	1.02	1.07	0.0468	0.013	0.000329
Breast cancer	Sex-specific	NA	NA	NA	NA	NA	NA	NA	NA	NA		114585	8401	122986	1.04	1.02	1.07	0.0425	0.011	0.000107
Irreg. Menses	Sex-specific	NA	NA	NA	NA	NA	NA	NA	NA	NA		105116	17870	122986	1.01	0.998	1.03	0.0123	0.00754	0.103
Benign leiomyoma	Sex-specific	NA	NA	NA	NA	NA	NA	NA	NA	NA		104926	18060	122986	1.01	0.997	1.03	0.0113	0.00749	0.13
Birth complications	Sex-specific	NA	NA	NA	NA	NA	NA	NA	NA	NA		98033	24953	122986	1.01	0.994	1.02	0.00676	0.00637	0.289
Ovarian cysts	Sex-specific	NA	NA	NA	NA	NA	NA	NA	NA	NA		112138	10848	122986	0.992	0.973	1.01	-0.00847	0.00968	0.381
Infertility	Sex-specific	93798	680	94478	0.992	0.923	1.07	-0.00849	0.0368	0.817		116505	6481	122986	1.04	1.01	1.06	0.0351	0.0125	0.00502
Prostate cancer	Sex-specific	88167	6311	94478	1.03	1.01	1.06	0.032	0.0121	0.00828		NA	NA	NA	NA	NA	NA	NA	NA	NA
Forearm/elbow inj.	Other disease endpoints	90001	4477	94478	0.987	0.959	1.02	-0.0132	0.0144	0.357		114501	8485	122986	0.981	0.96	1	-0.0193	0.0109	0.0773
Head inj.	Other disease endpoints	82362	12116	94478	1.03	1.01	1.04	0.0253	0.00873	0.00376		112715	10271	122986	1.02	0.997	1.04	0.0162	0.00996	0.104
Seropositive RA	Other disease endpoints	93155	1323	94478	0.976	0.926	1.03	-0.0248	0.0264	0.348		119713	3273	122986	0.972	0.939	1.01	-0.0282	0.0176	0.11
Sleep apnea	Other disease endpoints	83929	10549	94478	0.989	0.971	1.01	-0.0113	0.00936	0.226		116786	6200	122986	0.97	0.946	0.995	-0.0306	0.0128	0.0169
Alzheimer	Diseases of the nervous system	92646	1832	94478	1.01	0.971	1.06	0.0146	0.0225	0.516		120919	2067	122986	0.991	0.949	1.04	-0.00863	0.0222	0.698
MS	Diseases of the nervous system	94226	252	94478	1.04	0.92	1.17	0.0352	0.0605	0.56		122190	796	122986	0.993	0.926	1.06	-0.00724	0.0356	0.839
Parkinson	Diseases of the nervous system	93271	1207	94478	0.962	0.911	1.02	-0.039	0.0277	0.159		122031	955	122986	1.04	0.972	1.1	0.0355	0.0328	0.279
ADHD	Neurological and behavioral	94088	390	94478	1.07	0.972	1.18	0.067	0.0486	0.168		122568	418	122986	1.05	0.951	1.15	0.046	0.0493	0.351
Alcoholism	Neurological and behavioral	86129	8349	94478	1.02	0.996	1.04	0.0168	0.0105	0.11		119132	3854	122986	1.01	0.98	1.04	0.0121	0.0163	0.459
Anxiety disord.	Neurological and behavioral	90158	4320	94478	0.995	0.967	1.02	-0.00472	0.0146	0.747		114811	8175	122986	1	0.983	1.03	0.00427	0.0112	0.703
Autism	Neurological and behavioral	94294	184	94478	0.959	0.835	1.1	-0.0414	0.071	0.56		122883	103	122986	1	0.825	1.22	0.00279	0.0995	0.978
Conduct disord.	Neurological and behavioral	94250	228	94478	1.08	0.95	1.22	0.0743	0.0638	0.245		122812	174	122986	0.968	0.832	1.12	-0.0329	0.0768	0.669
Dementia	Neurological and behavioral	90928	3550	94478	0.993	0.962	1.02	-0.00712	0.0161	0.659		119253	3733	122986	0.994	0.963	1.03	-0.0057	0.0165	0.73
Depression	Neurological and behavioral	86459	8019	94478	1.01	0.992	1.03	0.0133	0.0107	0.215		107595	15391	122986	0.99	0.975	1.01	-0.00959	0.00814	0.239
Emotional unst.	Neurological and behavioral	93779	699	94478	1	0.934	1.08	0.00242	0.0362	0.947		121048	1938	122986	0.982	0.939	1.03	-0.0182	0.023	0.427
Personality disord.	Neurological and behavioral	91866	2612	94478	1.03	0.994	1.07	0.0304	0.0188	0.106		118987	3999	122986	0.983	0.952	1.01	-0.0176	0.016	0.27
Sleep disorders	Neurological and behavioral	82927	11551	94478	0.993	0.975	1.01	-0.00738	0.00894	0.409		115404	7582	122986	0.969	0.948	0.992	-0.031	0.0116	0.00737

### Sheet: FinnGen_SHBG_adj_total_T
		SHBG adjusted T PGS, males								SHBG adjusted T PGS, females
endpoint	Category	N controls	N cases	N all	HR	Beta	SE	P		N controls	N cases	N all	HR	Beta	SE	P
T2D	Endocrine and metabolic	78630	15848	94478	0.973	-0.027	0.01	0.00836		109668	13318	122986	1.016	0.016	0.009	0.0700
Obesity	Endocrine and metabolic	91395	3083	94478	0.972	-0.028	0.023	0.231		117180	5806	122986	0.972	-0.029	0.013	0.0307
Osteoporosis	Endocrine and metabolic	93789	689	94478	0.9	-0.105	0.05	0.0345		120482	2504	122986	1.009	0.009	0.020	0.657
Hypothyroidism	Endocrine and metabolic	89380	5098	94478	0.963	-0.038	0.018	0.0378		102042	20944	122986	0.973	-0.027	0.007	8.6e-05
Anemia	Diseases of the circulatory system	89162	5316	94478	0.96	-0.041	0.018	0.0217		115911	7075	122986	0.976	-0.025	0.012	0.0411
Cardiac death	Diseases of the circulatory system	89568	4910	94478	1.005	0.005	0.019	0.79		120334	2652	122986	1.039	0.038	0.020	0.0498
CHD	Diseases of the circulatory system	80163	14315	94478	0.996	-0.004	0.011	0.686		116290	6696	122986	1.001	0.001	0.012	0.905
Statin prescriptions	Diseases of the circulatory system	58025	36453	94478	0.973	-0.027	0.007	8e-05		90665	32321	122986	0.987	-0.013	0.006	0.0170
Stroke	Diseases of the circulatory system	87831	6647	94478	0.96	-0.04	0.016	0.0112		117910	5076	122986	1.018	0.018	0.014	0.200
Hirsutism	Sex-specific	NA	NA	NA	NA	NA	NA	NA		122757	229	122986	1.487	0.397	0.067	2.6e-09
PCOS	Sex-specific	NA	NA	NA	NA	NA	NA	NA		122344	642	122986	1.082	0.079	0.040	0.0474
PMB	Sex-specific	NA	NA	NA	NA	NA	NA	NA		117021	5965	122986	1.039	0.039	0.013	0.00302
Breast cancer	Sex-specific	NA	NA	NA	NA	NA	NA	NA		114585	8401	122986	1.052	0.051	0.011	3.3e-06
Irreg. Menses	Sex-specific	NA	NA	NA	NA	NA	NA	NA		105116	17870	122986	0.999	-0.001	0.008	0.910
Benign leiomyoma	Sex-specific	NA	NA	NA	NA	NA	NA	NA		104926	18060	122986	0.999	-0.001	0.008	0.931
Birth complications	Sex-specific	NA	NA	NA	NA	NA	NA	NA		98033	24953	122986	1.003	0.003	0.006	0.627
Ovarian cysts	Sex-specific	NA	NA	NA	NA	NA	NA	NA		112138	10848	122986	0.989	-0.011	0.010	0.242
Infertility	Sex-specific	93798	680	94478	0.921	-0.082	0.05	0.0983		116505	6481	122986	1.016	0.015	0.013	0.217
Prostate cancer	Sex-specific	88167	6311	94478	1.043	0.042	0.016	0.0105		NA	NA	NA	NA	NA	NA	NA
Forearm/elbow inj.	Other disease endpoints	90001	4477	94478	0.975	-0.025	0.019	0.192		114501	8485	122986	0.996	-0.004	0.011	0.705
Head inj.	Other disease endpoints	82362	12116	94478	1.032	0.031	0.012	0.00817		112715	10271	122986	1.008	0.008	0.010	0.436
Seropositive RA	Other disease endpoints	93155	1323	94478	0.945	-0.056	0.036	0.115		119713	3273	122986	0.993	-0.007	0.018	0.691
Sleep apnea	Other disease endpoints	83929	10549	94478	0.992	-0.008	0.013	0.526		116786	6200	122986	0.977	-0.023	0.013	0.0684
Alzheimer	Diseases of the nervous system	92646	1832	94478	0.99	-0.01	0.03	0.751		120919	2067	122986	0.974	-0.027	0.022	0.227
MS	Diseases of the nervous system	94226	252	94478	0.973	-0.027	0.082	0.739		122190	796	122986	1.005	0.005	0.036	0.896
Parkinson	Diseases of the nervous system	93271	1207	94478	0.986	-0.014	0.038	0.708		122031	955	122986	1.081	0.077	0.033	0.0180
ADHD	Neurological and behavioral	94088	390	94478	1.089	0.085	0.066	0.198		122568	418	122986	1.016	0.016	0.049	0.750
Alcoholism	Neurological and behavioral	86129	8349	94478	1.029	0.029	0.014	0.0442		119132	3854	122986	1.022	0.021	0.016	0.188
Anxiety disord.	Neurological and behavioral	90158	4320	94478	0.995	-0.005	0.02	0.807		114811	8175	122986	0.995	-0.005	0.011	0.625
Autism	Neurological and behavioral	94294	184	94478	0.94	-0.062	0.096	0.519		122883	103	122986	0.906	-0.099	0.100	0.324
Conduct disord.	Neurological and behavioral	94250	228	94478	1.058	0.056	0.087	0.519		122812	174	122986	0.965	-0.036	0.077	0.642
Dementia	Neurological and behavioral	90928	3550	94478	0.992	-0.008	0.022	0.713		119253	3733	122986	0.987	-0.013	0.016	0.421
Depression	Neurological and behavioral	86459	8019	94478	1.013	0.013	0.015	0.37		107595	15391	122986	0.991	-0.009	0.008	0.266
Emotional unst.	Neurological and behavioral	93779	699	94478	0.971	-0.03	0.049	0.546		121048	1938	122986	1.004	0.004	0.023	0.877
Personality disord.	Neurological and behavioral	91866	2612	94478	1.023	0.024	0.026	0.357		118987	3999	122986	0.984	-0.014	0.016	0.389
Sleep disorders	Neurological and behavioral	82927	11551	94478	0.993	-0.007	0.012	0.58		115404	7582	122986	0.983	-0.017	0.012	0.150

### Sheet: FinnGen_SHBG_adj_free_T
		SHBG adjusted free T PGS, males								SHBG adjusted free T PGS, females
endpoint	Category	N controls	N cases	N all	HR	Beta	SE	P		N controls	N cases	N all	HR	Beta	SE	P
T2D	Endocrine and metabolic	78630	15848	94478	0.98	-0.02	0.008	0.00982		109668	13318	122986	1.007	0.007	0.011	0.488
Obesity	Endocrine and metabolic	91395	3083	94478	0.982	-0.018	0.017	0.301		117180	5806	122986	0.978	-0.022	0.016	0.172
Osteoporosis	Endocrine and metabolic	93789	689	94478	0.898	-0.107	0.037	0.00362		120482	2504	122986	1.015	0.015	0.025	0.536
Hypothyroidism	Endocrine and metabolic	89380	5098	94478	0.985	-0.015	0.014	0.279		102042	20944	122986	0.968	-0.033	0.008	0.00012
Anemia	Diseases of the circulatory system	89162	5316	94478	0.975	-0.025	0.013	0.0539		115911	7075	122986	0.974	-0.026	0.015	0.073
Cardiac death	Diseases of the circulatory system	89568	4910	94478	1.005	0.005	0.014	0.697		120334	2652	122986	1.036	0.036	0.024	0.133
CHD	Diseases of the circulatory system	80163	14315	94478	1.015	0.014	0.008	0.0739		116290	6696	122986	0.985	-0.015	0.015	0.325
Statin prescriptions	Diseases of the circulatory system	58025	36453	94478	0.995	-0.005	0.005	0.294		90665	32321	122986	0.982	-0.018	0.007	0.0073
Stroke	Diseases of the circulatory system	87831	6647	94478	0.979	-0.021	0.012	0.0766		117910	5076	122986	1.017	0.017	0.017	0.332
Hirsutism	Sex-specific	NA	NA	NA	NA	NA	NA	NA		122757	229	122986	1.57	0.451	0.081	2.29e-08
PCOS	Sex-specific	NA	NA	NA	NA	NA	NA	NA		122344	642	122986	1.103	0.098	0.048	0.0427
PMB	Sex-specific	NA	NA	NA	NA	NA	NA	NA		117021	5965	122986	1.04	0.039	0.016	0.0133
Breast cancer	Sex-specific	NA	NA	NA	NA	NA	NA	NA		114585	8401	122986	1.066	0.064	0.013	1.65e-06
Irreg. Menses	Sex-specific	NA	NA	NA	NA	NA	NA	NA		105116	17870	122986	0.998	-0.002	0.009	0.788
Benign leiomyoma	Sex-specific	NA	NA	NA	NA	NA	NA	NA		104926	18060	122986	0.993	-0.008	0.009	0.409
Birth complications	Sex-specific	NA	NA	NA	NA	NA	NA	NA		98033	24953	122986	0.999	-0.001	0.008	0.94
Ovarian cysts	Sex-specific	NA	NA	NA	NA	NA	NA	NA		112138	10848	122986	0.98	-0.021	0.012	0.0798
Infertility	Sex-specific	93798	680	94478	0.991	-0.009	0.037	0.814		116505	6481	122986	1.016	0.016	0.015	0.289
Prostate cancer	Sex-specific	88167	6311	94478	1.031	0.03	0.012	0.013		NA	NA	NA	NA	NA	NA	NA
Forearm/elbow inj.	Other disease endpoints	90001	4477	94478	0.99	-0.01	0.014	0.468		114501	8485	122986	1	0	0.013	0.991
Head inj.	Other disease endpoints	82362	12116	94478	1.025	0.025	0.009	0.00418		112715	10271	122986	1.004	0.004	0.012	0.736
Seropositive RA	Other disease endpoints	93155	1323	94478	0.98	-0.02	0.027	0.441		119713	3273	122986	0.98	-0.02	0.021	0.342
Sleep apnea	Other disease endpoints	83929	10549	94478	0.989	-0.011	0.009	0.239		116786	6200	122986	0.978	-0.023	0.016	0.145
Alzheimer	Diseases of the nervous system	92646	1832	94478	1.018	0.018	0.023	0.43		120919	2067	122986	0.975	-0.025	0.027	0.348
MS	Diseases of the nervous system	94226	252	94478	1.041	0.04	0.061	0.511		122190	796	122986	1.007	0.007	0.043	0.868
Parkinson	Diseases of the nervous system	93271	1207	94478	0.965	-0.036	0.028	0.196		122031	955	122986	1.069	0.067	0.04	0.0938
ADHD	Neurological and behavioral	94088	390	94478	1.072	0.069	0.049	0.156		122568	418	122986	1.028	0.028	0.06	0.641
Alcoholism	Neurological and behavioral	86129	8349	94478	1.018	0.018	0.011	0.0964		119132	3854	122986	1.004	0.004	0.02	0.857
Anxiety disord.	Neurological and behavioral	90158	4320	94478	0.994	-0.006	0.015	0.692		114811	8175	122986	1.004	0.004	0.014	0.744
Autism	Neurological and behavioral	94294	184	94478	0.958	-0.043	0.071	0.545		122883	103	122986	0.917	-0.087	0.121	0.474
Conduct disord.	Neurological and behavioral	94250	228	94478	1.079	0.076	0.064	0.237		122812	174	122986	1.013	0.013	0.093	0.888
Dementia	Neurological and behavioral	90928	3550	94478	0.995	-0.005	0.016	0.754		119253	3733	122986	0.995	-0.005	0.02	0.794
Depression	Neurological and behavioral	86459	8019	94478	1.014	0.014	0.011	0.192		107595	15391	122986	0.987	-0.013	0.01	0.192
Emotional unst.	Neurological and behavioral	93779	699	94478	0.997	-0.003	0.036	0.928		121048	1938	122986	0.995	-0.005	0.028	0.868
Personality disord.	Neurological and behavioral	91866	2612	94478	1.029	0.029	0.019	0.128		118987	3999	122986	0.978	-0.022	0.016	0.175
Sleep disorders	Neurological and behavioral	82927	11551	94478	0.993	-0.007	0.009	0.44		115404	7582	122986	0.979	-0.021	0.014	0.141

### Sheet: Phenotype references
Endpoint	Endpoint code in FinnGen (For more details of the endpoints please see www.finngen.fi and risteys.finngen.fi)	Mean age at first event in FinnGen R5 (yrs)	Phenotype references
T2D	E4_DM2_STRICT	58.3	Oskui PM, French WJ, Herring MJ, Mayeda GS, Burstein S, Kloner RA. Testosterone and the Cardiovascular System: A Comprehensive Review of the Clinical Literature. 2013;2(6):e000272.
Obesity	E4_OBESITY	47.6	Wang C, Jackson G, Jones TH, et al. Low testosterone associated with obesity and the metabolic syndrome contributes to sexual dysfunction and cardiovascular disease risk in men with type 2 diabetes. Diabetes Care. 2011;34(7):1669‐1675. doi:10.2337/dc10-2339
Osteoporosis	M13_OSTEOPOROSIS	65.4	Tuck S, Francis R. Testosterone, bone and osteoporosis. Front Horm Res. 2009;37:123‐132. doi:10.1159/000176049
Hypothyroidism	HYPOTHY_PURCHASE	52.3	Crawford M, Kennedy L. Testosterone replacement therapy: role of pituitary and thyroid in diagnosis and treatment. Transl Androl Urol. 2016;5(6):850‐858. doi:10.21037/tau.2016.09.01
Anemia	D3_ANAEMIA	55.6	Roy CN, Snyder PJ, Stephens-Shields AJ, et al. Association of Testosterone Levels With Anemia in Older Men: A Controlled Clinical Trial [published correction appears in JAMA Intern Med. 2019 Mar 1;179(3):457]. JAMA Intern Med. 2017;177(4):480‐490. doi:10.1001/jamainternmed.2016.9540
Cardiac death	I9_K_CARDIAC	76.5	Bianchi VE. Testosterone, myocardial function, and mortality. Heart Fail Rev. 2018;23(5):773‐788. doi:10.1007/s10741-018-9721-0
CHD	I9_CHD	65.8	Oskui PM, French WJ, Herring MJ, Mayeda GS, Burstein S, Kloner RA. Testosterone and the Cardiovascular System: A Comprehensive Review of the Clinical Literature. 2013;2(6):e000272.
Statin prescriptions	RX_STATIN	59.4	Oskui PM, French WJ, Herring MJ, Mayeda GS, Burstein S, Kloner RA. Testosterone and the Cardiovascular System: A Comprehensive Review of the Clinical Literature. 2013;2(6):e000272.
Stroke	I9_STR	65.7	Oskui PM, French WJ, Herring MJ, Mayeda GS, Burstein S, Kloner RA. Testosterone and the Cardiovascular System: A Comprehensive Review of the Clinical Literature. 2013;2(6):e000272.
Hirsutism	L12_HIRSUTISM	33.7	Mihailidis J, Dermesropian R, Taxel P, Luthra P, Grant-Kels JM. Endocrine evaluation of hirsutism. Int J Womens Dermatol. 2015;1(2):90‐94. Published 2015 Jun 4. doi:10.1016/j.ijwd.2015.04.003
PCOS	E4_PCOS	28.4	Lizneva D, Gavrilova-Jordan L, Walker W, Azziz R. Androgen excess: Investigations and management. Best Pract Res Clin Obstet Gynaecol. 2016;37:98‐118. doi:10.1016/j.bpobgyn.2016.05.003
PMB	N14_POSTMENBLEED	59.8	Markopoulos MC, Kassi E, Alexandraki KI, Mastorakos G, Kaltsas G. Hyperandrogenism after menopause. Eur J Endocrinol. 2015;172(2):R79‐R91. doi:10.1530/EJE-14-0468
Breast cancer	C3_BREAST	58.6	Andrea Micheli, Elisabetta Meneghini, Giorgio Secreto, Franco Berrino, Elisabetta Venturelli, Adalberto Cavalleri, Tiziana Camerini, Maria G. Di Mauro, Elena Cavadini, Giuseppe De Palo, Umberto Veronesi, and Franca Formelli,Plasma Testosterone and Prognosis of Postmenopausal Breast Cancer Patients, Journal of Clinical Oncology 2007 25:19, 2685-2690
Irreg. Menses	N14_MESNRUIRREG	42.4	Van Anders SM, Watson NV. Menstrual cycle irregularities are associated with testosterone levels in healthy premenopausal women. Am J Hum Biol. 2006;18(6):841‐844. doi:10.1002/ajhb.20555
Benign leiomyoma	CD2_BENIGN_LEIOMYOMA_UTERI	46.8	Wong JY, Gold EB, Johnson WO, Lee JS. Circulating Sex Hormones and Risk of Uterine Fibroids: Study of Women's Health Across the Nation (SWAN). J Clin Endocrinol Metab. 2016;101(1):123‐130. doi:10.1210/jc.2015-2935
Birth complications	O15_COMPLIC_LAB_DELIV	29.3	Makieva S, Saunders PT, Norman JE. Androgens in pregnancy: roles in parturition. Hum Reprod Update. 2014;20(4):542‐559. doi:10.1093/humupd/dmu008
Ovarian cysts	N14_OVARYCYST	43.1	Hoffman JG, Strickland JL, Yin J. Virilizing ovarian dermoid cyst with leydig cells. J Pediatr Adolesc Gynecol. 2009;22(3):e39‐e40. doi:10.1016/j.jpag.2008.05.012
Infertility	N14_FEMALEINFERT, N14_MALEINFERT	31.3, 34.4	Steinberger E, Smith KD, Tcholakian RK, Rodriguez-Rigau LJ. Testosterone levels in female partners of infertile couples. Relationship between androgen levels in the woman, the male factor, and the incidence of pregnancy. Am J Obstet Gynecol. 1979;133(2):133‐138. doi:10.1016/0002-9378(79)90463-0
Prostate cancer	C3_PROSTATE	68.2	Michaud JE, Billups KL, Partin AW. Testosterone and prostate cancer: an evidence-based review of pathogenesis and oncologic risk. Ther Adv Urol. 2015;7(6):378–387. doi:10.1177/1756287215597633
Forearm/elbow inj.	ST19_INJURI_ELBOW_FOREA	49.5	Udry JR. Why are males injured more than females?. Inj Prev. 1998;4(2):94‐95. doi:10.1136/ip.4.2.94
Head inj.	ST19_INJURI_HEAD	49.1	Udry JR. Why are males injured more than females?. Inj Prev. 1998;4(2):94‐95. doi:10.1136/ip.4.2.94
Seropositive RA	RHEUMA_SEROPOS	54.2	Pikwer M, Giwercman A, Bergström U, et al. Association between testosterone levels and risk of future rheumatoid arthritis in men: a population-based case–control study. Annals of the Rheumatic Diseases 2014;73:573-579.
Sleep apnea	G6_SLEEPAPNO	55.3	Burschtin O, Wang J. Testosterone Deficiency and Sleep Apnea. Urol Clin North Am. 2016;43(2):233‐237. doi:10.1016/j.ucl.2016.01.012
Alzheimer	G6_ALZHEIMER	79.0	Asih PR, Tegg ML, Sohrabi H, et al. Multiple Mechanisms Linking Type 2 Diabetes and Alzheimer's Disease: Testosterone as a Modifier. J Alzheimers Dis. 2017;59(2):445‐466. doi:10.3233/JAD-161259
MS	G6_MS	39.8	Collongues N, Patte-Mensah C, De Seze J, Mensah-Nyagan AG, Derfuss T. Testosterone and estrogen in multiple sclerosis: from pathophysiology to therapeutics. Expert Rev Neurother. 2018;18(6):515‐522. doi:10.1080/14737175.2018.1481390
Parkinson	G6_PARKINSON	62.9	Smith KM, Dahodwala N. Sex differences in Parkinson's disease and other movement disorders. Exp Neurol. 2014;259:44‐56. doi:10.1016/j.expneurol.2014.03.010
ADHD	F5_ADHD	18.7	Wang LJ, Chou MC, Chou WJ, et al. Potential role of pre- and postnatal testosterone levels in attention-deficit/hyperactivity disorder: is there a sex difference?. Neuropsychiatr Dis Treat. 2017;13:1331–1339. Published 2017 May 16. doi:10.2147/NDT.S136717
Alcoholism	AUD_SWEDISH	42.6	Stålenheim EG, Eriksson E, von Knorring L, Wide L. Testosterone as a biological marker in psychopathy and alcoholism. Psychiatry Res. 1998;77(2):79‐88. doi:10.1016/s0165-1781(97)00143-1
Anxiety disord.	F5_ALLANXIOUS	37.0	McHenry J, Carrier N, Hull E, Kabbaj M. Sex differences in anxiety and depression: role of testosterone. Front Neuroendocrinol. 2014;35(1):42‐57. doi:10.1016/j.yfrne.2013.09.001
Autism	F5_AUTISM	23.4	Ferri SL, Abel T, Brodkin ES. Sex Differences in Autism Spectrum Disorder: a Review. Curr Psychiatry Rep. 2018;20(2):9. Published 2018 Mar 5. doi:10.1007/s11920-018-0874-2
Conduct disord.	F5_CONDUCT	17.7	Daryl B. O’Connor, John Archer, Frederick C. W. Wu, Effects of Testosterone on Mood, Aggression, and Sexual Behavior in Young Men: A Double-Blind, Placebo-Controlled, Cross-Over Study, The Journal of Clinical Endocrinology & Metabolism, Volume 89, Issue 6, 1 June 2004, Pages 2837–2845, https://doi.org/10.1210/jc.2003-031354
Dementia	F5_DEMENTIA	76.7	McHenry J, Carrier N, Hull E, Kabbaj M. Sex differences in anxiety and depression: role of testosterone. Front Neuroendocrinol. 2014;35(1):42‐57. doi:10.1016/j.yfrne.2013.09.001
Depression	F5_DEPRESSIO	41.0	Stanikova, D., Zsido, R.G., Luck, T. et al. Testosterone imbalance may link depression and increased body weight in premenopausal women. Transl Psychiatry 9, 160 (2019). https://doi.org/10.1038/s41398-019-0487-5
Emotional unst.	F5_EMOPER	32.4	Daryl B. O’Connor, John Archer, Frederick C. W. Wu, Effects of Testosterone on Mood, Aggression, and Sexual Behavior in Young Men: A Double-Blind, Placebo-Controlled, Cross-Over Study, The Journal of Clinical Endocrinology & Metabolism, Volume 89, Issue 6, 1 June 2004, Pages 2837–2845, https://doi.org/10.1210/jc.2003-031354
Personality disord.	F5_PERSOBEH	34.6	Piacentino D, Kotzalidis GD, Del Casale A, et al. Anabolic-androgenic steroid use and psychopathology in athletes. A systematic review. Curr Neuropharmacol. 2015;13(1):101‐121. doi:10.2174/1570159X13666141210222725
Sleep disorders	SLEEP	44.3	John Axelsson, Michael Ingre, Torbjörn Åkerstedt, Ulf Holmbäck, Effects of Acutely Displaced Sleep on Testosterone, The Journal of Clinical Endocrinology & Metabolism, Volume 90, Issue 8, 1 August 2005, Pages 4530–4535, https://doi.org/10.1210/jc.2005-0520
