## Supplementary Tables for "Genetic analyses on the health impacts of testosterone highlight effects on female-specific diseases and sex differences": Supplementary_table_22.xlsx

### Sheet: Sheet1
Supplementary table 22. Results from the causality analyses in FinnGen. The table shows estimated gentic correlation (rg) and genetic causality proportion (GCP) with standard error and p-values from LCV analyses and effect size estimates from MR egger and IVW-models. Negative GCP-values suggest endpoint being causal to studied T-trait. Bold=p<0.05, p<0.0014, corresponds to Bonferroni correction f…
				Latent causal variable (LCV)
				T, males				T, females				SHBG, males				SHBG, females				FAI, males				FAI, females				Free T, males				Free T, females
Endpoint	N cases M	N cases F	Mean age at first event (yrs)	rg	gcp	gcp_se	gcp_p	rg	gcp	gcp_se	gcp_p	rg	gcp	gcp_se	gcp_p	rg	gcp	gcp_se	gcp_p	rg	gcp	gcp_se	gcp_p	rg	gcp	gcp_se	gcp_p	rg	gcp	gcp_se	gcp_p	rg	gcp	gcp_se	gcp_p
ADHD	390	418	18.7	0.07	0.32	0.22	0.0074	0.068	-0.54	0.28	0.090	0.110	-0.33	0.18	6.67e-13	0.155	-0.49	0.19	4.45e-07	-0.097	-0.59	0.13	4.46e-05	-0.119	-0.68	0.32	0.014	-0.031	-0.17	0.22	0.685	-0.083	0.03	0.58	0.687
Alcoholism	8349	3854	42.6	0.010	-0.06	0.53	0.903	0.098	0.07	0.30	0.791	-0.034	-0.14	0.50	0.658	-0.075	0.06	0.30	0.634	0.069	-0.16	0.50	0.915	0.094	-0.33	0.40	0.718	0.070	0.01	0.58	0.838	0.094	-0.32	0.41	0.685
Alzheimer*	1832	2067	79.0	NA	NA	NA	NA	NA	NA	NA	NA	NA	NA	NA	NA	NA	NA	NA	NA	NA	NA	NA	NA	NA	NA	NA	NA	NA	NA	NA	NA	NA	NA	NA	NA
Anaemia	5316	7075	55.6	-0.256	-0.22	0.47	0.676	-0.034	0.40	0.36	0.617	-0.156	-0.06	0.55	0.678	-0.132	-0.11	0.52	0.856	-0.009	-0.17	0.47	0.900	0.073	-0.24	0.45	0.548	-0.217	-0.48	0.44	0.000424	0.052	0.17	0.31	0.515
Anxiety	4320	8175	37.0	0.036	-0.38	0.38	0.332	-0.075	-0.03	0.11	0.889	0.011	0.02	0.57	0.834	-0.039	-0.23	0.47	0.364	0.022	-0.22	0.45	0.541	-0.002	-0.15	0.48	0.899	0.023	-0.16	0.36	0.72	-0.026	-0.30	0.41	0.714
Autism*	184	103	23.4	NA	NA	NA	NA	NA	NA	NA	NA	NA	NA	NA	NA	NA	NA	NA	NA	NA	NA	NA	NA	NA	NA	NA	NA	NA	NA	NA	NA	NA	NA	NA	NA
Benign leiomyoma	NA	18060	46.8	-0.071	-0.51	0.31	0.175	-0.065	0.33	0.40	0.571	-0.142	-0.08	0.58	0.521	-0.109	-0.04	0.60	0.436	0.132	0.01	0.58	0.668	0.017	0.00	0.57	0.790	0.066	0.08	0.06	5.87e-05	-0.007	0.00	0.57	0.886
Birth complications	NA	24953	29.3	NA	NA	NA	NA	NA	NA	NA	NA	NA	NA	NA	NA	NA	NA	NA	NA	NA	NA	NA	NA	NA	NA	NA	NA	NA	NA	NA	NA	NA	NA	NA	NA
Breast cancer	NA	8401	58.6	-0.028	-0.37	0.36	0.741	0.175	-0.22	0.15	0.242	-0.080	-0.01	0.58	0.906	-0.005	0.02	0.57	0.900	0.109	-0.00	0.63	0.166	0.108	-0.57	0.27	0.0485	0.075	-0.32	0.09	6.58e-19	0.137	-0.53	0.25	0.0425
Cardiac death	4910	2652	76.5	0.080	0.48	0.32	0.310	0.180	-0.55	0.27	0.069	0.223	0.14	0.33	0.741	0.093	0.17	0.23	0.688	-0.232	-0.09	0.36	0.949	0.049	0.12	0.26	0.310	-0.102	-0.53	0.28	0.111	0.092	0.05	0.28	0.0032
CHD	14315	6696	64.8	0.025	-0.40	0.35	0.679	0.036	0.02	0.58	0.754	-0.017	-0.32	0.39	0.779	-0.105	0.00	0.58	0.660	0.072	-0.61	0.25	0.0199	0.110	-0.01	0.57	0.934	0.086	0.36	0.39	0.581	0.096	-0.01	0.58	0.801
Conduct dis.	228	174	17.7	0.164	-0.50	0.30	0.217	0.075	0.01	0.58	0.944	0.055	0.46	0.32	0.533	0.132	-0.69	0.24	0.00261	0.027	-0.26	0.43	0.745	-0.068	-0.40	0.34	0.788	0.218	-0.82	0.19	8.85e-05	-0.064	-0.31	0.28	0.670
Dementia*	3550	3733	76.7	NA	NA	NA	NA	NA	NA	NA	NA	NA	NA	NA	NA	NA	NA	NA	NA	NA	NA	NA	NA	NA	NA	NA	NA	NA	NA	NA	NA	NA	NA	NA	NA
Depression	8019	15391	41.0	-0.004	0.24	0.44	0.883	-0.036	-0.21	0.47	0.741	-0.034	0.35	0.29	0.216	-0.025	0.01	0.48	0.505	0.063	0.08	0.24	0.144	-0.027	-0.14	0.48	0.424	0.045	-0.30	0.43	0.515	-0.031	-0.17	0.46	0.594
Emotional instab.	699	1938	32.4	-0.102	0.18	0.33	0.595	0.067	-0.10	0.25	0.603	-0.008	0.29	0.42	0.871	0.057	-0.05	0.40	0.421	-0.074	0.41	0.31	0.159	-0.015	0.03	0.57	0.863	-0.149	-0.04	0.29	1.10e-09	0.004	0.08	0.55	0.914
Female infertility	NA	6481	31.3	-0.279	0.02	0.58	0.758	-0.002	-0.04	0.33	0.905	-0.410	-0.31	0.46	0.310	-0.310	-0.65	0.28	0.0173	0.351	-0.03	0.55	0.860	0.266	-0.35	0.38	0.700	0.112	-0.62	0.25	0.0215	0.197	0.16	0.49	0.990
Forearm/elbow inj.	4477	8485	49.5	0.014	0.40	0.36	0.599	-0.054	-0.37	0.36	0.574	0.061	0.57	0.25	0.00880	0.108	0.62	0.24	0.0238	-0.115	0.46	0.12	2.39e-11	-0.108	0.61	0.25	0.0409	-0.059	0.02	0.12	0.949	-0.084	0.60	0.24	0.00269
Head inj.	12116	10271	49.1	-0.042	0.01	0.18	0.507	-0.070	-0.15	0.48	0.951	-0.196	0.53	0.39	0.00017	-0.209	0.13	0.17	0.617	0.304	0.54	0.29	0.115	0.096	-0.02	0.15	0.978	0.211	-0.16	0.45	0.949	0.050	-0.01	0.19	0.959
Hirsutism	NA	229	33.7	-0.180	0.37	0.39	0.510	0.582	0.09	0.56	0.721	-0.131	-0.63	0.24	0.00180	-0.085	-0.43	0.12	8.46e-05	-0.015	-0.36	0.36	0.729	0.393	-0.22	0.52	0.000999	-0.156	-0.38	0.27	0.371	0.467	0.34	0.44	0.285
Hypothyroidism	5098	20944	52.3	-0.073	0.35	0.31	0.481	-0.049	-0.13	0.09	0.241	-0.025	0.03	0.18	0.708	-0.051	0.24	0.23	0.496	-0.029	-0.12	0.23	0.762	0.000	0.07	0.49	0.918	-0.091	-0.14	0.32	0.373	-0.007	-0.17	0.47	0.851
Irreg. Menst.	NA	17870	42.4	-0.100	0.64	0.07	5.61e-09	-0.065	0.17	0.50	0.463	-0.170	0.55	0.15	2.16e-14	-0.112	0.83	0.16	1.80e-06	0.180	0.77	0.15	2.59e-17	0.031	0.38	0.39	0.290	0.079	0.21	0.12	0.124	-0.003	0.18	0.46	0.910
Male infertility	680	NA	34.4	0.038	0.34	0.40	0.400	-0.011	0.26	0.43	0.891	0.065	0.43	0.08	2.66e-10	0.002	0.23	0.46	0.862	-0.037	0.27	0.26	1.51e-07	-0.036	-0.05	0.55	0.434	0.000	-0.17	0.40	0.907	-0.041	-0.20	0.46	0.615
MS	252	796	39.8	0.015	0.10	0.23	0.789	0.064	0.26	0.28	0.570	0.026	0.13	0.14	0.514	-0.017	0.17	0.48	0.819	-0.016	0.05	0.26	0.828	0.047	-0.00	0.58	0.949	0.012	-0.02	0.42	0.934	0.053	0.01	0.58	0.869
Obesity	3083	5806	47.6	-0.007	-0.00	0.48	0.865	-0.084	-0.25	0.41	0.583	0.025	-0.23	0.38	0.710	0.124	-0.24	0.26	0.485	-0.067	-0.44	0.31	0.292	-0.145	-0.63	0.25	0.0134	-0.081	-0.18	0.21	0.521	-0.142	-0.46	0.32	0.274
Osteoporosis*	689	2504	65.4	NA	NA	NA	NA	NA	NA	NA	NA	NA	NA	NA	NA	NA	NA	NA	NA	NA	NA	NA	NA	NA	NA	NA	NA	NA	NA	NA	NA	NA	NA	NA	NA
Ovary cysts	NA	10848	43.1	0.004	0.02	0.57	0.906	-0.015	0.00	0.58	0.969	-0.159	-0.06	0.57	0.589	-0.120	0.02	0.58	0.650	0.243	-0.19	0.50	0.542	0.078	0.03	0.61	0.400	0.199	0.36	0.25	0.317	0.050	0.27	0.48	0.398
Parkinson	1207	955	62.9	0.180	0.44	0.33	0.413	0.242	0.25	0.51	0.285	0.076	0.16	0.19	0.630	-0.009	0.20	0.48	0.874	-0.023	0.12	0.24	0.713	0.067	-0.31	0.47	0.330	0.083	-0.07	0.55	0.760	0.111	-0.01	0.60	0.490
PCOS	NA	642	28.4	-0.286	0.58	0.26	0.0363	-0.052	-0.60	0.29	0.101	-0.218	0.63	0.24	0.0113	-0.324	0.36	0.28	0.306	0.059	0.10	0.14	0.278	0.202	0.48	0.22	0.00132	-0.175	-0.48	0.26	0.0975	0.155	0.54	0.30	0.00168
Personality dis.	2612	3999	34.6	0.001	-0.03	0.55	0.920	-0.001	0.01	0.44	0.956	0.030	0.01	0.59	0.385	0.073	0.01	0.60	0.474	-0.035	0.11	0.59	0.340	-0.061	-0.35	0.40	0.361	-0.024	0.30	0.42	0.692	-0.052	-0.32	0.41	0.548
PMB	NA	5965	59.8	-0.308	-0.56	0.27	0.0638	0.219	-0.77	0.09	3.00e-07	-0.220	-0.41	0.35	0.498	-0.149	0.03	0.58	0.658	0.045	0.44	0.32	0.544	0.269	-0.89	0.07	1.90e-08	-0.158	-0.49	0.24	0.000375	0.277	-0.90	0.07	1.98e-08
Prostate cancer	6311	NA	68.2	-0.048	-0.50	0.12	6.61e-07	0.143	-0.02	0.58	0.594	-0.148	-0.73	-0.73	0.00236	-0.146	0.44	0.36	0.327	0.158	0.06	0.56	0.844	0.186	0.38	0.57	0.0199	0.081	-0.37	0.21	2.82e-16	0.177	-0.74	0.25	0.00414
Seropositive RA	1323	3273	54.2	0.030	-0.17	0.40	0.611	0.033	-0.07	0.23	0.829	0.056	0.05	0.42	0.512	0.068	0.27	0.27	0.498	-0.042	0.30	0.53	0.112	-0.041	0.18	0.18	0.450	0.000	-0.20	0.46	0.914	-0.019	-0.74	0.16	0.684
Sleep apnea	10549	6200	55.3	-0.039	0.18	0.23	0.314	-0.088	-0.02	0.59	0.373	-0.031	0.26	0.27	0.578	0.064	0.54	0.28	0.0964	-0.012	0.32	0.40	0.825	-0.094	0.67	0.26	0.0208	-0.065	-0.33	0.39	0.609	-0.109	0.68	0.23	0.00441
Sleep disorders	11551	7582	44.3	0.096	-0.28	0.41	0.882	-0.040	-0.20	0.48	0.682	0.094	-0.31	0.40	0.938	0.084	-0.10	0.36	0.735	-0.046	-0.13	0.50	0.673	-0.183	-0.23	0.45	0.851	0.040	-0.13	0.27	0.768	-0.159	-0.35	0.37	0.894
Statin use	36453	32321	59.4	-0.134	-0.26	0.30	0.586	-0.103	-0.08	0.22	0.733	-0.227	-0.14	0.39	0.668	-0.222	0.34	0.39	0.785	0.202	0.13	0.51	0.897	0.117	0.35	0.38	0.718	0.040	-0.56	0.25	1.37e-07	0.061	0.31	0.40	0.758
Stroke	6647	5076	65.7	-0.009	0.13	0.33	0.854	-0.033	-0.00	0.58	0.955	0.069	0.50	0.30	0.154	0.026	0.12	0.15	0.591	0.077	0.24	0.24	0.361	-0.019	0.08	0.28	0.809	0.072	-0.37	0.38	0.585	-0.028	0.00	0.31	0.740
T2D (Combined)	15848	13318	58.3	-0.214	0.01	0.34	0.758	-0.006	-0.08	0.53	0.868	-0.282	-0.12	0.40	0.911	-0.376	0.01	0.43	0.845	0.191	-0.07	0.38	0.751	0.303	0.00	0.41	0.800	-0.036	0.06	0.57	0.636	0.236	-0.07	0.32	0.939
T2D (Sex-specific data)	15848	13318	58.3	-0.275	0.13	0.43	0.713	0.021	-0.20	0.46	0.726	-0.326	-0.08	0.47	0.888	-0.336	0.12	0.35	0.688	0.203	-0.11	0.43	0.752	0.288	0.07	0.36	0.698	-0.058	0.29	0.37	0.750	0.234	-0.01	0.29	0.803
*=Estimated heritability in the FinnGen too low in the LCV model to obtain results.
				MR egger
				T, males				T,females				SHBG, males				SHBG, females				FAI, males				FAI, females				Free T, males				Free T, females
Endpoint	N cases M	N cases F	Mean age at first event (yrs)	Nsnps	Beta	Se	P	Nsnps	Beta	Se	P	Nsnps	Beta	Se	P	Nsnps	Beta	Se	P	Nsnps	Beta	Se	P	Nsnps	Beta	Se	P	Nsnps	Beta	Se	P	Nsnps	Beta	Se	P
ADHD	390	418	18.7	149	-0.0796	0.213	0.709	83	-0.31	0.339	0.363	205	-0.0593	0.127	0.641	174	-0.0377	0.168	0.822	118	0.00551	0.177	0.975	127	-0.06	0.236	0.8	77	0.00938	0.288	0.974	109	-0.237	0.315	0.455
Alcoholism	8349	3854	42.6	149	-0.00523	0.0662	0.937	83	-0.0732	0.0945	0.44	205	-0.0426	0.0445	0.339	174	-0.0116	0.0557	0.835	118	0.0599	0.068	0.38	127	0.0242	0.0761	0.751	77	0.133	0.105	0.209	109	-0.0515	0.0977	0.599
Alzheimer	1832	2067	79.0	149	0.169	0.102	0.102	83	-0.252	0.175	0.154	205	0.0649	0.0666	0.331	174	-0.11	0.0975	0.262	118	0.0477	0.0966	0.623	127	-0.0336	0.135	0.804	77	-0.103	0.149	0.492	109	-0.38	0.172	0.0287
Anaemia	5316	7075	55.6	149	-0.0324	0.0737	0.661	83	-0.0955	0.114	0.405	205	-0.0366	0.0489	0.455	176	-0.0481	0.0642	0.455	118	0.0711	0.0705	0.315	127	0.0208	0.0815	0.799	77	-0.0453	0.0983	0.646	109	-0.0495	0.109	0.649
Anxiety	4320	8175	37.0	149	-0.0845	0.076	0.268	83	0.0673	0.117	0.566	205	-0.0523	0.0448	0.245	174	0.0024	0.0562	0.966	118	0.0466	0.0605	0.443	127	0.0519	0.0908	0.569	77	0.0618	0.0989	0.534	109	0.136	0.122	0.271
Autism	184	103	23.4	149	-0.118	0.335	0.724	83	-1.14	0.511	0.0286	205	-0.203	0.211	0.336	174	-0.159	0.267	0.553	118	0.54	0.311	0.0854	127	-0.256	0.377	0.498	77	0.363	0.489	0.46	109	-0.478	0.509	0.349
Benign leiomyoma	NA	18060	46.8	149	0.0743	0.07	0.291	83	0.0035	0.0892	0.969	205	0.0325	0.0433	0.455	175	-0.06	0.0552	0.279	118	0.0448	0.0571	0.435	127	0.0446	0.0833	0.593	77	0.102	0.121	0.401	109	0.0564	0.105	0.593
Birth complications	NA	24953	29.3	149	-0.976	0.576	0.0925	83	1.19	0.842	0.161	205	-0.864	0.382	0.0248	174	-1.19	0.466	0.0118	118	0.785	0.48	0.105	127	1.51	0.601	0.0134	77	-0.0893	0.825	0.914	109	2.04	0.843	0.0171
Breast cancer	NA	8401	58.6	149	-0.022	0.085	0.791	83	0.347	0.104	0.0014	205	-0.051	0.049	0.295	174	-0.078	0.071	0.276	118	0.070	0.080	0.382	127	0.170	0.091	0.066	77	-0.106	0.128	0.408	109	0.339	0.112	0.0031
Cardiac death	4910	2652	76.5	149	0.0327	0.0789	0.679	83	-0.0329	0.123	0.789	205	0.0125	0.0506	0.805	174	0.0525	0.0649	0.419	118	-0.0856	0.075	0.256	127	-0.0637	0.0942	0.5	77	-0.132	0.105	0.213	109	-0.137	0.123	0.269
CHD	14315	6696	64.8	149	-0.0362	0.0678	0.594	83	0.0973	0.0951	0.309	205	-0.0366	0.0417	0.381	174	-0.0514	0.0587	0.383	118	0.00337	0.0623	0.957	127	0.024	0.0839	0.776	77	0.0853	0.0738	0.252	109	0.0633	0.107	0.556
Conduct dis.	228	174	17.7	149	-0.00458	0.301	0.988	83	-0.078	0.436	0.858	205	-0.0191	0.186	0.918	174	-0.329	0.232	0.158	118	0.275	0.249	0.271	127	0.241	0.319	0.451	77	0.141	0.407	0.73	109	-0.108	0.435	0.804
Dementia	3550	3733	76.7	149	0.1	0.0834	0.232	83	0.0414	0.124	0.74	205	-0.02	0.0545	0.714	174	-0.0769	0.0751	0.307	118	0.114	0.0815	0.164	127	0.0512	0.105	0.627	77	0.12	0.112	0.285	109	-0.0407	0.129	0.754
Depression	8019	15391	41.0	149	-0.0638	0.051	0.213	83	-0.0392	0.0662	0.555	205	-0.0599	0.0295	0.0437	174	0.0224	0.0392	0.568	118	0.0465	0.0461	0.315	127	-0.00133	0.0559	0.981	77	0.142	0.0801	0.0802	109	0.0669	0.0694	0.337
Emotional instab.	699	1938	32.4	149	-0.103	0.121	0.395	83	0.0575	0.181	0.752	205	-0.132	0.0815	0.106	174	-0.0392	0.1	0.696	118	0.0771	0.108	0.477	127	0.0807	0.133	0.544	77	0.244	0.176	0.17	109	0.135	0.181	0.459
Female Infertility	NA	6481	31.3	149	-0.0839	0.0839	0.319	83	0.0254	0.114	0.824	205	-0.0708	0.052	0.174	175	-0.108	0.0659	0.105	118	0.109	0.0765	0.156	127	0.0841	0.0977	0.391	77	0.0356	0.122	0.771	109	0.151	0.123	0.223
Forearm/elbow inj.	4477	8485	49.5	149	0.195	0.0584	0.00105	83	-0.145	0.0893	0.108	205	0.168	0.0376	1.3e-05	174	0.0982	0.0484	0.0442	118	-0.0879	0.0485	0.0723	127	-0.124	0.0609	0.0436	77	-0.0937	0.0791	0.24	109	-0.13	0.0813	0.112
Head inj.	12116	10271	49.1	149	0.000165	0.0455	0.997	83	-0.0134	0.062	0.83	205	-0.0177	0.028	0.528	174	0.00314	0.0336	0.925	118	0.00628	0.0363	0.863	127	0.0169	0.0463	0.716	77	0.027	0.0674	0.69	109	0.0126	0.062	0.839
Hirsutism	NA	229	33.7	149	-0.0578	0.379	0.879	83	1.49	0.636	0.0216	205	0.214	0.257	0.405	174	-0.202	0.333	0.545	118	-0.237	0.382	0.536	127	0.862	0.484	0.0776	77	0.0706	0.546	0.898	109	1.68	0.635	0.00947
Hypothyroidism	5098	20944	52.3	149	-0.0232	0.0674	0.731	83	-0.122	0.0978	0.217	205	0.00829	0.041	0.84	175	-0.0548	0.0542	0.314	118	0.0258	0.0568	0.651	127	0.0284	0.0746	0.704	77	-0.069	0.0974	0.481	109	-0.138	0.102	0.18
Irreg. Menst.	NA	17870	42.4	149	-0.0961	0.0694	0.168	83	-0.0893	0.0814	0.276	205	-0.0716	0.0401	0.0754	175	-0.111	0.0482	0.0224	118	0.0885	0.0585	0.133	127	0.0729	0.0776	0.35	77	0.0474	0.115	0.682	109	0.0936	0.109	0.395
Male infertility	680	NA	34.4	149	-0.0942	0.217	0.664	83	-0.476	0.329	0.152	205	-0.0269	0.143	0.851	174	0.0049	0.178	0.978	118	0.236	0.196	0.231	128	-0.158	0.24	0.513	77	0.128	0.291	0.661	109	-0.397	0.341	0.247
MS	252	796	39.8	149	-0.11	0.198	0.578	83	-0.0677	0.289	0.815	205	-0.178	0.134	0.183	174	0.163	0.147	0.27	118	-0.0642	0.164	0.696	127	-0.229	0.239	0.341	77	-0.201	0.277	0.47	109	-0.179	0.287	0.536
Obesity	3083	5806	47.6	149	-0.0482	0.0709	0.497	83	-0.0277	0.109	0.8	205	-0.0145	0.0502	0.773	174	0.00064	0.0643	0.992	118	0.00126	0.069	0.985	127	-0.0104	0.0877	0.905	77	0.0207	0.11	0.852	109	-0.136	0.119	0.254
Osteoporosis	689	2504	65.4	149	0.284	0.12	0.0193	83	-0.289	0.178	0.109	205	0.218	0.0688	0.00177	174	0.0126	0.0955	0.895	118	-0.0349	0.109	0.75	127	0.0557	0.136	0.683	77	-0.219	0.176	0.216	109	-0.233	0.179	0.198
Ovary cysts	NA	10848	43.1	149	-0.00269	0.0748	0.971	83	0.0595	0.0966	0.539	205	-0.00734	0.0451	0.871	175	0.0953	0.0518	0.0678	118	-0.109	0.0697	0.12	127	-0.115	0.0875	0.192	77	-0.119	0.141	0.402	109	0.119	0.113	0.296
Parkinson	1207	955	62.9	149	-0.136	0.127	0.288	83	0.0775	0.189	0.683	205	0.0417	0.083	0.616	174	0.00854	0.108	0.937	118	-0.034	0.116	0.769	127	0.0582	0.142	0.683	77	0.0704	0.186	0.706	109	-0.0349	0.19	0.855
PCOS	NA	642	28.4	149	0.139	0.245	0.57	83	0.899	0.349	0.0118	205	-0.0456	0.149	0.759	175	0.284	0.205	0.169	118	-0.135	0.22	0.539	127	-0.131	0.319	0.682	77	0.272	0.367	0.46	109	-0.0321	0.391	0.935
Personality dis.	2612	3999	34.6	149	-0.0154	0.0786	0.845	83	-0.013	0.118	0.913	205	-0.0513	0.0505	0.311	174	0.0522	0.0636	0.412	118	-0.00697	0.0746	0.926	127	-0.0714	0.0895	0.427	77	0.217	0.115	0.0643	109	0.0477	0.124	0.7
PMB	NA	5965	59.8	149	-0.0998	0.0966	0.303	83	0.606	0.146	8.57e-05	205	-0.0648	0.0537	0.229	175	-0.0745	0.0694	0.285	118	0.15	0.0864	0.0845	127	0.355	0.101	0.000599	77	0.0939	0.152	0.538	109	0.507	0.137	0.000343
Prostate cancer	6311	NA	68.2	149	0.0371	0.0936	0.693	83	0.069	0.145	0.636	205	-0.0468	0.0632	0.461	174	-0.00971	0.0748	0.897	118	0.084	0.0839	0.319	128	0.0368	0.0974	0.706	77	0.324	0.129	0.0139	109	-0.0988	0.129	0.445
Seropositive RA	1323	3273	54.2	149	0.157	0.0937	0.0967	83	-0.424	0.166	0.0123	205	0.0627	0.0708	0.377	174	-0.0262	0.0981	0.79	118	-0.0834	0.0902	0.357	127	-0.251	0.109	0.0227	77	-0.039	0.144	0.788	109	-0.429	0.144	0.00354
Sleep apnea	10549	6200	55.3	149	-0.0757	0.0615	0.22	83	0.00243	0.0855	0.977	205	-0.0438	0.0372	0.241	174	0.0374	0.0467	0.424	118	-0.00805	0.0528	0.879	127	-0.0641	0.0686	0.352	77	0.02	0.0701	0.776	109	0.0177	0.0819	0.83
Sleep disorders	11551	7582	44.3	149	0.112	0.115	0.331	83	0.228	0.171	0.185	205	-0.0473	0.0763	0.536	174	0.0488	0.0901	0.589	118	0.0345	0.116	0.766	127	-0.0539	0.127	0.672	77	0.146	0.187	0.437	109	0.125	0.171	0.467
Statin use	36453	32321	59.4	149	-0.223	0.0932	0.018	83	-0.00742	0.0955	0.938	205	-0.143	0.0587	0.0156	174	-0.203	0.0815	0.0136	118	0.127	0.0897	0.159	127	0.149	0.115	0.198	77	-0.0116	0.0618	0.852	109	0.0446	0.146	0.76
Stroke	6647	5076	65.7	149	-0.032	0.0601	0.595	83	0.0756	0.105	0.472	205	-0.037	0.0411	0.368	174	0.0647	0.0528	0.222	118	-0.0509	0.0555	0.361	127	-0.0544	0.0733	0.459	77	0.0134	0.0817	0.87	109	0.0265	0.0991	0.79
T2D	15848	13318	58.3	149	-0.126	0.0928	0.178	83	0.0821	0.092	0.374	205	-0.0599	0.057	0.294	174	-0.0574	0.1	0.568	118	0.0446	0.0938	0.635	127	0.139	0.131	0.293	77	-0.00362	0.0941	0.969	109	0.151	0.144	0.298
T2D (Sex-specific data)	15848	13318	58.3	149	-0.122	0.101	0.229	83	0.0576	0.119	0.629	205	-0.0629	0.0616	0.308	174	-0.0710	0.108	0.510	118	0.0373	0.100	0.709	127	0.166	0.113	0.146	77	-0.0556	0.0955	0.562	109	0.102	0.164	0.533
				Multivariable MR egger (SNP effects on SHBG as a covariate)
				T, males				T,females				SHBG, males				SHBG, females				FAI, males				FAI, females				Free T, males				Free T, females
Endpoint	N cases M	N cases F	Mean age at first event (yrs)	Nsnps	Beta	Se	P	Nsnps	Beta	Se	P	Nsnps	Beta	Se	P	Nsnps	Beta	Se	P	Nsnps	Beta	Se	P	Nsnps	Beta	Se	P	Nsnps	Beta	Se	P	Nsnps	Beta	Se	P
ADHD	390	418	18.7	155	0.0839	0.316	0.791	88	-0.375	0.335	0.263									125	-0.0123	0.289	0.966	133	-0.258	0.341	0.449	80	-0.00266	0.298	0.993	112	-0.351	0.344	0.306
Alcoholism	8349	3854	42.6	155	-0.0484	0.0981	0.622	88	-0.078	0.0932	0.403									125	0.0938	0.109	0.388	133	0.0278	0.11	0.8	80	0.115	0.108	0.288	112	-0.0288	0.107	0.788
Alzheimer	1832	2067	79.0	155	0.119	0.153	0.436	88	-0.241	0.173	0.164									125	-0.0342	0.155	0.825	133	-0.186	0.189	0.323	80	-0.139	0.154	0.367	112	-0.324	0.187	0.0835
Anaemia	5316	7075	55.6	155	-0.0426	0.111	0.701	88	-0.0719	0.113	0.525									125	-0.189	0.109	0.0841	133	-0.122	0.115	0.288	80	-0.0558	0.102	0.584	112	-0.0723	0.118	0.541
Anxiety	4320	8175	37.0	155	0.0368	0.113	0.744	88	0.076	0.112	0.499									125	0.0943	0.0996	0.344	133	-0.0342	0.13	0.792	80	0.0477	0.103	0.643	112	0.0365	0.132	0.782
Autism	184	103	23.4	155	0.137	0.495	0.783	88	-1.13	0.509	0.0261									125	0.528	0.504	0.295	133	-0.738	0.545	0.176	80	0.29	0.502	0.563	112	-0.739	0.556	0.184
Benign leiomyoma	NA	18060	46.8	155	0.186	0.109	0.0872	88	0.0297	0.0922	0.747									125	0.068	0.0946	0.472	133	-0.0973	0.119	0.413	80	0.0919	0.125	0.461	112	0.0402	0.115	0.727
Birth complications	NA	24953	29.3	155	-1.46	0.862	0.0911	88	1.2	0.833	0.15									125	0.419	0.799	0.6	133	1.56	0.898	0.0829	80	-0.58	0.841	0.49	112	1.87	0.923	0.0431
Breast cancer	NA	8401	58.6	155	-0.162	0.132	0.217	88	0.338	0.104	0.00115									125	-0.133	0.133	0.316	133	0.39	0.13	0.00268	80	-0.116	0.132	0.379	112	0.443	0.123	0.000309
Cardiac death	4910	2652	76.5	155	-0.107	0.116	0.355	88	-0.0248	0.12	0.837									125	-0.0941	0.12	0.432	133	-0.044	0.134	0.742	80	-0.101	0.11	0.358	112	-0.112	0.134	0.407
CHD	14315	6696	64.8	155	0.0795	0.101	0.433	88	0.109	0.0934	0.245									125	-0.0319	0.0995	0.748	133	-0.0991	0.118	0.401	80	0.122	0.0763	0.111	112	-0.041	0.114	0.718
Conduct dis.	228	174	17.7	155	0.317	0.447	0.479	88	-0.145	0.431	0.736									125	0.16	0.404	0.693	133	-0.0427	0.466	0.927	80	-0.0232	0.42	0.956	112	-0.497	0.476	0.297
Dementia	3550	3733	76.7	155	0.24	0.124	0.0523	88	0.0519	0.123	0.673									125	0.175	0.13	0.18	133	0.0884	0.147	0.548	80	0.126	0.115	0.274	112	0.0534	0.14	0.702
Depression	8019	15391	41.0	155	0.0154	0.0768	0.84	88	-0.0317	0.0656	0.629									125	0.0793	0.0751	0.291	133	0.0198	0.081	0.807	80	0.136	0.0821	0.0967	112	0.0556	0.0766	0.468
Emotional instab.	699	1938	32.4	155	0.0706	0.183	0.7	88	0.0373	0.18	0.836									125	0.0756	0.177	0.669	133	0.182	0.194	0.348	80	0.245	0.183	0.182	112	0.114	0.199	0.567
Female Infertiliy	NA	6481	31.3	155	0.0592	0.132	0.654	88	0.0407	0.114	0.721									125	-0.0986	0.124	0.428	133	-0.126	0.14	0.368	80	-0.0211	0.132	0.873	112	0.0431	0.134	0.747
Forearm/elbow inj.	4477	8485	49.5	155	0.00583	0.087	0.947	88	-0.139	0.0855	0.105									125	-0.0829	0.0791	0.295	133	-0.172	0.0896	0.0546	80	-0.0725	0.0826	0.38	112	-0.133	0.0881	0.132
Head inj.	12116	10271	49.1	155	0.0215	0.0678	0.751	88	-0.00467	0.0611	0.939									125	-0.00968	0.0587	0.869	133	0.00269	0.0665	0.968	80	0.0176	0.0702	0.802	112	-0.00695	0.0677	0.918
Hirsutism	NA	229	33.7	155	-0.314	0.583	0.591	88	1.45	0.625	0.0201									125	0.00124	0.62	0.998	133	2.58	0.66	9.34e-05	80	-0.0915	0.567	0.872	112	2.11	0.684	0.002
Hypothyroidism	5098	20944	52.3	155	-0.122	0.103	0.235	88	-0.107	0.0969	0.271									125	-0.0679	0.0951	0.475	133	-0.157	0.104	0.133	80	-0.0956	0.1	0.339	112	-0.17	0.111	0.126
Irreg. Menst.	NA	17870	42.4	155	0.0334	0.106	0.753	88	-0.0648	0.0796	0.416									125	0.0512	0.0976	0.6	133	-0.106	0.109	0.331	80	-0.0177	0.119	0.882	112	-0.0137	0.117	0.906
Male infertility	680	NA	34.4	155	-0.198	0.314	0.529	88	-0.52	0.326	0.111									125	0.616	0.308	0.0453	133	-0.38	0.352	0.281	80	0.0669	0.3	0.824	112	-0.484	0.374	0.195
MS	252	796	39.8	155	0.104	0.302	0.731	88	-0.0471	0.28	0.866									125	-0.0437	0.272	0.872	133	-0.256	0.343	0.455	80	-0.111	0.291	0.703	112	-0.104	0.314	0.74
Obesity	3083	5806	47.6	155	-0.0487	0.107	0.651	88	-0.00306	0.109	0.978									125	-0.0591	0.118	0.616	133	-0.0812	0.126	0.519	80	0.000616	0.115	0.996	112	-0.109	0.129	0.399
Osteoporosis	689	2504	65.4	155	0.0342	0.182	0.851	88	-0.284	0.172	0.099									125	-0.0586	0.182	0.747	133	0.0241	0.195	0.902	80	-0.27	0.181	0.136	112	-0.199	0.195	0.308
Ovary cysts	NA	10848	43.1	155	0.0738	0.116	0.523	88	0.0769	0.0965	0.425									125	-0.12	0.117	0.306	133	-0.13	0.122	0.287	80	-0.0639	0.144	0.657	112	0.0844	0.123	0.493
Parkinson	1207	955	62.9	155	-0.0149	0.192	0.938	88	0.0695	0.187	0.71									125	0.0656	0.183	0.72	133	0.0528	0.204	0.796	80	0.0918	0.201	0.649	112	0.013	0.207	0.95
PCOS	NA	642	28.4	155	0.29	0.381	0.446	88	0.88	0.346	0.0109									125	-0.306	0.364	0.401	133	0.219	0.458	0.632	80	0.345	0.378	0.361	112	0.0514	0.43	0.905
Personality dis.	2612	3999	34.6	155	0.158	0.118	0.179	88	0.00349	0.117	0.976									125	0.0874	0.122	0.475	133	-0.0107	0.131	0.935	80	0.278	0.117	0.0174	112	0.00807	0.137	0.953
PMB	NA	5965	59.8	155	0.045	0.148	0.761	88	0.61	0.145	2.6e-05									125	0.0687	0.142	0.628	133	0.574	0.142	5.26e-05	80	0.0207	0.155	0.894	112	0.609	0.149	4.5e-05
Prostate cancer	6311	NA	68.2	155	0.326	0.133	0.014	88	0.0803	0.142	0.572									125	0.214	0.133	0.107	133	-0.0336	0.136	0.805	80	0.31	0.131	0.0183	112	-0.0956	0.139	0.492
Seropositive RA	1323	3273	54.2	155	0.0307	0.143	0.83	88	-0.427	0.161	0.00786									125	-0.252	0.148	0.0896	133	-0.606	0.149	4.65e-05	80	0.00328	0.148	0.982	112	-0.476	0.157	0.0025
Sleep apnea	10549	6200	55.3	155	-0.0243	0.0909	0.789	88	-0.0146	0.0844	0.862									125	-0.00914	0.0871	0.916	133	-0.087	0.0986	0.378	80	0.0558	0.0726	0.442	112	-0.0451	0.0879	0.608
Sleep disorders	11551	7582	44.3	155	0.295	0.17	0.0835	88	0.224	0.169	0.185									125	0.106	0.189	0.576	133	-0.0547	0.184	0.766	80	0.208	0.194	0.283	112	0.138	0.187	0.46
Statin use	36453	32321	59.4	155	-0.0376	0.14	0.788	88	-0.0122	0.0917	0.894									125	-0.0401	0.142	0.777	133	-0.264	0.156	0.0914	80	-0.0244	0.0658	0.71	112	-0.182	0.15	0.224
Stroke	6647	5076	65.7	155	0.0543	0.0898	0.546	88	0.0749	0.103	0.467									125	-0.0627	0.0888	0.48	133	-0.067	0.104	0.518	80	0.0568	0.0846	0.502	112	-0.00885	0.108	0.934
T2D	15848	13318	58.3	155	0.0466	0.141	0.74	88	0.0774	0.0897	0.388									125	-0.0897	0.148	0.545	133	-0.0172	0.187	0.927	80	-0.0493	0.0971	0.612	112	-0.018	0.151	0.905
				Inverse Variance Weighed (IVW)
				T, males				T,females				SHBG, males				SHBG, females				FAI, males				FAI, females				Free T, males				Free T, females
Endpoint	N cases M	N cases F	Mean age at first event (yrs)	Nsnps	Beta	Se	P	Nsnps	Beta	Se	P	Nsnps	Beta	Se	P	Nsnps	Beta	Se	P	Nsnps	Beta	Se	P	Nsnps	Beta	Se	P	Nsnps	Beta	Se	P	Nsnps	Beta	Se	P
ADHD	390	418	18.7	149	-0.0922	0.13	0.478	83	-0.0503	0.189	0.791	205	-0.0542	0.0865	0.531	174	-0.0662	0.114	0.561	118	0.109	0.12	0.364	127	0.157	0.149	0.291	77	0.0312	0.165	0.851	109	0.132	0.164	0.422
Alcoholism	8349	3854	42.6	149	0.022	0.0405	0.586	83	0.0212	0.0532	0.69	205	-0.00256	0.0304	0.933	174	-0.00923	0.0378	0.807	118	0.013	0.0461	0.778	127	-0.000496	0.0477	0.992	77	0.0342	0.0611	0.576	109	-0.057	0.0506	0.259
Alzheimer	1832	2067	79.0	149	-0.0426	0.0639	0.505	83	-0.0544	0.0996	0.585	205	0.0514	0.0453	0.256	174	-0.0777	0.0653	0.234	118	-0.0179	0.0645	0.781	127	0.0738	0.0837	0.378	77	-0.121	0.0847	0.154	109	-0.0431	0.0913	0.637
Anaemia	5316	7075	55.6	149	-0.052	0.0449	0.247	83	0.0281	0.0648	0.664	205	-0.0607	0.0333	0.0683	176	-0.077	0.043	0.0731	118	0.0865	0.0471	0.0662	127	0.0194	0.0506	0.701	77	-0.0681	0.056	0.225	109	0.0372	0.0566	0.511
Anxiety	4320	8175	37.0	149	-0.0412	0.0464	0.375	83	-0.0107	0.0652	0.87	205	-0.0255	0.0305	0.403	174	-0.0189	0.0382	0.621	118	0.0262	0.0408	0.52	127	-0.0107	0.0571	0.852	77	0.0143	0.0562	0.799	109	-0.000563	0.0637	0.993
Autism	184	103	23.4	149	0.0432	0.205	0.833	83	-0.145	0.292	0.62	205	-0.0192	0.144	0.894	174	-0.0616	0.181	0.734	118	0.225	0.211	0.286	127	-0.0559	0.236	0.813	77	0.155	0.282	0.583	109	0.0495	0.264	0.851
Benign leiomyoma	NA	18060	46.8	149	0.0263	0.0427	0.537	83	-0.0976	0.0505	0.0531	205	-0.0283	0.0297	0.34	175	-0.0609	0.0373	0.103	118	0.102	0.0386	0.00833	127	0.00118	0.0522	0.982	77	0.114	0.0665	0.0871	109	-0.0449	0.0549	0.413
Birth complications	NA	24953	29.3	149	-0.329	0.352	0.35	83	0.0226	0.469	0.962	205	-0.15	0.263	0.568	174	-0.476	0.326	0.145	118	0.288	0.331	0.385	127	0.497	0.384	0.196	77	-0.0852	0.466	0.855	109	0.428	0.435	0.326
Breast cancer	NA	8401	58.6	149	-0.024	0.052	0.637	83	0.289	0.058	8.71e-07	205	-0.031	0.033	0.347	174	0.025	0.048	0.594	118	-0.046	0.054	0.392	127	0.137	0.057	0.016	77	-0.123	0.070	0.081	109	0.198	0.058	0.00072
Cardiac death	4910	2652	76.5	149	0.0351	0.0481	0.466	83	-0.0359	0.0688	0.602	205	0.0579	0.0345	0.093	174	0.0274	0.0435	0.53	118	-0.0779	0.05	0.119	127	-0.0247	0.0583	0.672	77	-0.107	0.0604	0.0765	109	-0.0339	0.0643	0.597
CHD	14315	6696	64.8	149	-0.0507	0.0414	0.22	83	-0.0319	0.054	0.555	205	-0.0674	0.0284	0.0178	174	-0.109	0.0397	0.00617	118	0.0533	0.0418	0.203	127	0.0846	0.0523	0.106	77	0.0596	0.0425	0.16	109	0.0743	0.0555	0.181
Conduct dis.	228	174	17.7	149	0.0382	0.184	0.836	83	0.0854	0.243	0.725	205	-0.0152	0.126	0.904	174	-0.252	0.158	0.11	118	0.322	0.169	0.057	127	0.382	0.201	0.0578	77	0.149	0.234	0.524	109	0.373	0.225	0.0976
Dementia	3550	3733	76.7	149	-0.0156	0.0514	0.761	83	0.0714	0.0697	0.305	205	0.0409	0.0373	0.273	174	0.00326	0.0506	0.949	118	-0.00271	0.0551	0.961	127	0.0733	0.0649	0.259	77	-0.0128	0.0646	0.843	109	0.0372	0.0672	0.58
Depression	8019	15391	41.0	149	-0.0621	0.0311	0.0454	83	-0.00401	0.0371	0.914	205	-0.0144	0.0203	0.476	174	0.0404	0.0266	0.129	118	0.00734	0.0312	0.814	127	0.00557	0.035	0.873	77	0.0141	0.0463	0.761	109	0.0139	0.036	0.699
Emotional instab.	699	1938	32.4	149	-0.0704	0.0738	0.34	83	0.112	0.101	0.267	205	-0.0338	0.0557	0.544	174	-0.0757	0.0682	0.267	118	0.0622	0.0731	0.395	127	0.0705	0.0839	0.4	77	0.0292	0.0999	0.77	109	0.0642	0.0939	0.494
Female Infertiliy	NA	6481	31.3	149	-0.0232	0.0512	0.65	83	-0.0894	0.0641	0.163	205	-0.0671	0.0353	0.0575	175	-0.0834	0.0444	0.0601	118	0.122	0.0511	0.0173	127	0.0816	0.0608	0.18	77	0.0607	0.067	0.365	109	0.0533	0.064	0.405
Forearm/elbow inj.	4477	8485	49.5	149	0.131	0.0359	0.000268	83	-0.058	0.0502	0.248	205	0.0861	0.0261	0.000976	174	0.0732	0.0327	0.0254	118	-0.0818	0.0325	0.0118	127	-0.0913	0.038	0.0164	77	-0.0666	0.0447	0.136	109	-0.0997	0.0421	0.0178
Head inj.	12116	10271	49.1	149	-0.00372	0.0277	0.893	83	-0.00485	0.0347	0.889	205	-0.0139	0.019	0.466	174	0.00186	0.0227	0.935	118	0.0293	0.0244	0.23	127	0.0138	0.029	0.635	77	0.0289	0.0384	0.452	109	0.0177	0.0322	0.582
Hirsutism	NA	229	33.7	149	-0.0847	0.232	0.715	83	1.61	0.353	5.34e-06	205	-0.0327	0.176	0.853	174	0.129	0.227	0.571	118	0.0517	0.258	0.841	127	1.07	0.303	0.000436	77	0.191	0.311	0.54	109	1.6	0.328	1.11e-06
Hypothyroidism	5098	20944	52.3	149	-0.0636	0.0411	0.122	83	-0.0251	0.0553	0.649	205	-0.0222	0.0279	0.426	175	-0.0187	0.0367	0.61	118	-0.0143	0.0383	0.708	127	0.027	0.0466	0.562	77	-0.0607	0.0546	0.266	109	-0.0864	0.0532	0.104
Irreg. Menst.	NA	17870	42.4	149	-0.0159	0.0425	0.708	83	-0.0354	0.0456	0.437	205	-0.0709	0.0272	0.0091	175	-0.0769	0.0327	0.0186	118	0.149	0.0396	0.000175	127	0.0374	0.0487	0.442	77	0.139	0.0637	0.0294	109	0.0172	0.0568	0.763
Male infertility	680	NA	34.4	149	0.0822	0.133	0.536	83	-0.345	0.185	0.062	205	0.00246	0.0976	0.98	174	0.102	0.122	0.402	118	0.0139	0.135	0.918	128	-0.039	0.152	0.798	77	0.0633	0.171	0.712	109	0.0128	0.178	0.943
MS	252	796	39.8	149	-0.113	0.12	0.349	83	0.124	0.161	0.44	205	-0.0438	0.0912	0.631	174	0.069	0.0995	0.488	118	0.025	0.11	0.821	127	-0.0745	0.149	0.618	77	-0.0127	0.156	0.935	109	-0.0781	0.148	0.598
Obesity	3083	5806	47.6	149	-0.0577	0.0432	0.182	83	-0.0345	0.0606	0.569	205	0.00739	0.0341	0.829	174	0.0715	0.0438	0.103	118	-0.0301	0.0465	0.517	127	-0.0798	0.0551	0.147	77	-0.0417	0.0623	0.504	109	-0.101	0.0613	0.0994
Osteoporosis	689	2504	65.4	149	0.127	0.0737	0.0841	83	-0.0186	0.102	0.855	205	0.161	0.0469	0.000606	174	0.185	0.0657	0.00497	118	-0.119	0.0737	0.105	127	-0.206	0.0871	0.0182	77	-0.108	0.0988	0.274	109	-0.212	0.093	0.0228
Ovary cysts	NA	10848	43.1	149	0.0279	0.0455	0.54	83	-0.00721	0.0542	0.894	205	-0.0141	0.0306	0.645	175	0.0283	0.0349	0.418	118	0.00692	0.0473	0.884	127	-0.069	0.0542	0.203	77	0.0473	0.0784	0.547	109	-0.0437	0.0593	0.461
Parkinson	1207	955	62.9	149	0.0183	0.0784	0.815	83	0.0713	0.106	0.502	205	-0.0128	0.0565	0.821	174	-0.0751	0.0733	0.306	118	0.00084	0.0777	0.991	127	0.149	0.0888	0.0927	77	0.0142	0.107	0.894	109	0.0695	0.0989	0.483
PCOS	NA	642	28.4	149	-0.168	0.15	0.264	83	0.342	0.195	0.0786	205	-0.148	0.101	0.144	175	-0.102	0.14	0.466	118	-0.0471	0.147	0.748	127	0.353	0.2	0.0784	77	-0.302	0.206	0.142	109	0.416	0.203	0.0406
Personality dis.	2612	3999	34.6	149	-0.0447	0.048	0.351	83	0.0346	0.0659	0.599	205	-0.0331	0.0344	0.336	174	-0.00143	0.0434	0.974	118	0.0516	0.0506	0.308	127	0.0357	0.0567	0.529	77	0.0568	0.0668	0.395	109	0.0446	0.0638	0.484
PMB	NA	5965	59.8	149	-0.0739	0.0587	0.208	83	0.35	0.0837	2.93e-05	205	-0.089	0.0365	0.0146	175	-0.0472	0.0468	0.313	118	0.139	0.0578	0.0166	127	0.227	0.0636	0.00035	77	0.111	0.0834	0.184	109	0.276	0.0721	0.000131
Prostate cancer	6311	NA	68.2	149	-0.024	0.0573	0.675	83	0.0494	0.0808	0.541	205	-0.0533	0.0431	0.215	174	-0.0482	0.0502	0.336	118	0.118	0.0559	0.0348	128	0.106	0.0599	0.0764	77	0.145	0.0766	0.0582	109	0.0439	0.0669	0.511
Seropositive RA	1323	3273	54.2	149	0.00364	0.0579	0.95	83	-0.168	0.095	0.0778	205	0.0501	0.0481	0.298	174	0.118	0.0671	0.0791	118	-0.0408	0.0607	0.501	127	-0.112	0.0687	0.104	77	-0.106	0.0812	0.191	109	-0.193	0.0759	0.0112
Sleep apnea	10549	6200	55.3	149	-0.0302	0.0376	0.422	83	-0.128	0.0485	0.00855	205	-0.0224	0.0253	0.376	174	0.00143	0.0316	0.964	118	-0.0134	0.0354	0.705	127	-0.065	0.0427	0.128	77	1.41e-05	0.0404	1	109	-0.0374	0.0424	0.378
Sleep disorders	11551	7582	44.3	149	0.00781	0.0703	0.912	83	-0.025	0.0964	0.795	205	0.0221	0.0521	0.671	174	0.0525	0.0612	0.391	118	0.0472	0.078	0.545	127	0.00211	0.0797	0.979	77	0.104	0.106	0.33	109	-0.018	0.0888	0.839
Statin use	36453	32321	59.4	149	-0.201	0.0568	0.000415	83	-0.129	0.0541	0.017	205	-0.146	0.0399	0.000247	174	-0.28	0.0552	4.11e-07	118	0.148	0.0601	0.0139	127	0.244	0.072	0.000694	77	0.023	0.0353	0.514	109	0.113	0.0756	0.136
Stroke	6647	5076	65.7	149	-0.0391	0.0366	0.285	83	0.0198	0.0586	0.735	205	-0.0218	0.0279	0.435	174	-0.00105	0.0358	0.977	118	-0.0438	0.0371	0.237	127	-0.0368	0.0455	0.419	77	-0.0643	0.047	0.171	109	-0.0103	0.0514	0.842
T2D	15848	13318	58.3	149	-0.188	0.0567	0.000924	83	0.0222	0.0515	0.666	205	-0.163	0.0393	3.23e-05	174	-0.336	0.0704	1.85e-06	118	0.16	0.0636	0.0118	127	0.341	0.0831	4e-05	77	-0.0107	0.0537	0.842	109	0.31	0.075	3.6e-05
T2D ( Sex-specific data)	15848	13318	58.3	149	-0.171	0.0636	0.00735	83	0.0266	0.0683	0.697	205	-0.162	0.0429	0.000160	174	-0.343	0.0764	7.09e-06	118	0.150	0.0699	0.0323	127	0.338	0.0736	4.37e-06	77	-0.0525	0.0575	0.361	97	0.322	0.0873	0.000223
