## Supplementary Tables for "Genetic analyses on the health impacts of testosterone highlight effects on female-specific diseases and sex differences": Supplementary_table_23.xlsx

### Sheet: Legend
Supplementary table 23. Results from the cross-sex PGS analyses in the FinnGen. The tables show the number of cases and controls and hazard ratios (HR) with 95% confidence intervals (CI, L=lower, U=upper) + effect sizes and standard errors per 1SD increase in the PGS. Bold = p<0.05. The rightmost panel indicates p-values from the z-test for 1) if a sex-specific PGS affects an endpoint similarly i…
Sheets	Description
FinnGen_cross_sex_total_T	Results from the cross-sex total T PGS associations for males and females in FinnGen for 36 phenotypes
FinnGen_cross_sex_SHBG	Results from the cross-sex SHBG PGS associations for males and females in FinnGen for 36 phenotypes
FinnGen_cross_sex_FAI	Results from the cross-sex FAI PGS associations for males and females in FinnGen for 36 phenotypes
FinnGen_cross_sex_free_T	Results from the xross-sex free T PGS associations for males and females in FinnGen for 36 phenotypes
FinnGen_cross_sex_S_adj_tT	Results from the cross-sex SHBG-adjusted total T PGS associations for males and females in FinnGen for 36 phenotypes
FinnGen_cross_sex_S_adj_fT	Results from the cross-sex SHBG-adjusted free T PGS associations for males and females in FinnGen for 36 phenotypes

### Sheet: FinnGen_cross_sex_total_T
		Female total testosterone PGS in males										Male total testosterone PGS in females										Total testosterone
endpoint	Category	N controls	N cases	N all	HR	HR CI (L)	HR CI (U)	Beta	SE	P		N controls	N cases	N all	HR	HR CI (L)	HR CI (U)	Beta	SE	P		P_M_PGS *	P_F_PGS *	P_both_PGS_in_males **	P_both_PGS_in_females **
T2D	Endocrine and metabolic	78630	15848	94478	1	0.987	1.02	0.00214	0.00802	0.79		109668	13318	122986	0.928	0.912	0.944	-0.0745	0.00885	3.74e-17		0.467	0.322	3.38e-09	6.65e-12
Obesity	Endocrine and metabolic	91395	3083	94478	1	0.966	1.04	0.00134	0.0182	0.941		117180	5806	122986	1.015	0.989	1.043	0.0153	0.0134	0.254		0.824	0.221	0.695	0.0236
Osteoporosis	Endocrine and metabolic	93789	689	94478	0.971	0.9	1.05	-0.0295	0.0386	0.445		120482	2504	122986	1.049	1.008	1.092	0.0479	0.0205	0.0194		0.134	0.353	0.805	0.198
Hypothyroidism	Endocrine and metabolic	89380	5098	94478	0.964	0.938	0.991	-0.0366	0.0142	0.00967		102042	20944	122986	0.981	0.967	0.994	-0.0196	0.00707	0.00555		0.509	0.557	0.715	0.41
Anemia	Diseases of the circulatory system	89162	5316	94478	1.02	0.991	1.05	0.0181	0.0138	0.191		115911	7075	122986	0.986	0.963	1.01	-0.0136	0.0121	0.261		0.867	0.0159	0.11	0.55
Cardiac death	Diseases of the circulatory system	89568	4910	94478	1.03	0.996	1.05	0.0247	0.0144	0.0861		120334	2652	122986	1.005	0.967	1.045	0.00532	0.0199	0.789		0.543	0.724	0.627	0.238
CHD	Diseases of the circulatory system	80163	14315	94478	1.01	0.989	1.02	0.00529	0.00841	0.53		116290	6696	122986	1.003	0.979	1.028	0.00273	0.0125	0.826		0.461	0.541	0.126	0.908
Statin prescriptions	Diseases of the circulatory system	58025	36453	94478	0.995	0.985	1.01	-0.00525	0.00527	0.319		90665	32321	122986	0.978	0.968	0.989	-0.0218	0.00569	0.000129		0.0106	0.205	5.84e-07	0.388
Stroke	Diseases of the circulatory system	87831	6647	94478	1.01	0.985	1.03	0.00931	0.0124	0.451		117910	5076	122986	1.035	1.006	1.064	0.0342	0.0144	0.0174		0.000841	0.635	0.0269	0.438
Hirsutism	Sex-specific	NA	NA	NA	NA	NA	NA	NA	NA	NA		122757	229	122986	0.877	0.769	1.002	-0.131	0.0675	0.053		NA	NA	NA	3.6e-08
PCOS	Sex-specific	NA	NA	NA	NA	NA	NA	NA	NA	NA		122344	642	122986	0.857	0.792	0.928	-0.154	0.0403	0.000133		NA	NA	NA	6.57e-05
PMB	Sex-specific	NA	NA	NA	NA	NA	NA	NA	NA	NA		117021	5965	122986	0.982	0.957	1.008	-0.0183	0.0132	0.168		NA	NA	NA	0.00276
Breast cancer	Sex-specific	NA	NA	NA	NA	NA	NA	NA	NA	NA		114585	8401	122986	0.994	0.973	1.016	-0.00604	0.0111	0.588		NA	NA	NA	0.000285
Irreg. Menses	Sex-specific	NA	NA	NA	NA	NA	NA	NA	NA	NA		105116	17870	122986	0.987	0.972	1.002	-0.0132	0.00765	0.0842		NA	NA	NA	0.317
Benign leiomyoma	Sex-specific	NA	NA	NA	NA	NA	NA	NA	NA	NA		104926	18060	122986	0.999	0.984	1.014	-0.00106	0.0076	0.889		NA	NA	NA	0.923
Compl. of lab/del	Sex-specific	NA	NA	NA	NA	NA	NA	NA	NA	NA		98033	24953	122986	0.99	0.978	1.003	-0.01	0.00648	0.122		NA	NA	NA	0.14
Ovarian cysts	Sex-specific	NA	NA	NA	NA	NA	NA	NA	NA	NA		112138	10848	122986	1.015	0.996	1.035	0.0149	0.00982	0.13		NA	NA	NA	0.0544
Infertility	Sex-specific	93798	680	94478	0.977	0.906	1.05	-0.0232	0.0387	0.549		116505	6481	122986	0.97	0.946	0.994	-0.0305	0.0127	0.0162		0.657	0.362	0.646	0.0146
Prostate cancer	Sex-specific	88167	6311	94478	1.02	0.995	1.05	0.0196	0.0127	0.124		NA	NA	NA	NA	NA	NA	NA	NA	NA		NA	NA	0.579	NA
Forearm/elbow inj.	Other disease endpoints	90001	4477	94478	0.977	0.949	1.01	-0.0229	0.0151	0.128		114501	8485	122986	1.028	1.006	1.051	0.0279	0.0111	0.0118		0.338	0.278	0.115	0.0501
Head inj.	Other disease endpoints	82362	12116	94478	0.995	0.977	1.01	-0.00527	0.00916	0.565		112715	10271	122986	0.997	0.977	1.017	-0.00333	0.0101	0.741		0.337	0.376	0.242	0.483
Seropositive RA	Other disease endpoints	93155	1323	94478	0.993	0.941	1.05	-0.00687	0.0277	0.804		119713	3273	122986	1.035	0.999	1.072	0.0344	0.0179	0.0546		0.289	0.975	0.856	0.111
Sleep apnea	Other disease endpoints	83929	10549	94478	0.976	0.958	0.995	-0.024	0.00982	0.0146		116786	6200	122986	1.004	0.979	1.03	0.00391	0.013	0.764		0.71	0.900	0.104	0.154
Alzheimer	Diseases of the nervous system	92646	1832	94478	1.02	0.971	1.07	0.0169	0.0236	0.475		120919	2067	122986	0.987	0.944	1.032	-0.0133	0.0227	0.557		0.308	0.143	1	0.651
MS	Diseases of the nervous system	94226	252	94478	1.05	0.924	1.19	0.0454	0.0636	0.475		122190	796	122986	0.97	0.903	1.041	-0.0308	0.0362	0.395		0.483	0.548	0.744	0.487
Parkinson	Diseases of the nervous system	93271	1207	94478	1.05	0.991	1.11	0.0479	0.0291	0.1		122031	955	122986	1.036	0.971	1.106	0.0356	0.0332	0.284		0.721	0.508	0.475	0.364
ADHD	Neurological and behavioral	94088	390	94478	0.998	0.903	1.1	-0.00221	0.051	0.965		122568	418	122986	0.965	0.875	1.064	-0.0361	0.05	0.471		0.183	0.822	0.398	0.479
Alcoholism	Neurological and behavioral	86129	8349	94478	1.01	0.992	1.04	0.0133	0.0111	0.229		119132	3854	122986	1.012	0.98	1.046	0.0124	0.0165	0.453		0.689	0.578	0.523	0.7
Anxiety disord.	Neurological and behavioral	90158	4320	94478	1.03	0.996	1.06	0.0265	0.0154	0.0849		114811	8175	122986	0.993	0.972	1.016	-0.0067	0.0113	0.554		0.829	0.0601	0.058	0.949
Autism	Neurological and behavioral	94294	184	94478	0.961	0.831	1.11	-0.0393	0.0745	0.598		122883	103	122986	0.883	0.725	1.075	-0.125	0.101	0.214		0.533	0.617	0.944	0.875
Conduct disord.	Neurological and behavioral	94250	228	94478	1.05	0.919	1.2	0.0475	0.0672	0.48		122812	174	122986	1.043	0.896	1.213	0.0418	0.0772	0.588		0.977	0.426	0.919	0.494
Dementia	Neurological and behavioral	90928	3550	94478	1.04	1	1.07	0.0377	0.017	0.0263		119253	3733	122986	1.005	0.972	1.038	0.00451	0.0169	0.789		0.834	0.0250	0.217	0.437
Depression	Neurological and behavioral	86459	8019	94478	1.02	0.999	1.04	0.0211	0.0113	0.0616		107595	15391	122986	0.997	0.981	1.013	-0.00278	0.00824	0.736		0.346	0.0372	0.532	0.599
Emotional unst.	Neurological and behavioral	93779	699	94478	1.02	0.946	1.1	0.0196	0.0384	0.61		121048	1938	122986	0.983	0.939	1.029	-0.0172	0.0232	0.458		0.308	0.740	0.127	0.498
Personality disord.	Neurological and behavioral	91866	2612	94478	0.999	0.961	1.04	-0.00125	0.0198	0.95		118987	3999	122986	0.982	0.951	1.014	-0.0182	0.0161	0.26		0.495	0.634	1	0.823
Sleep disorders	Neurological and behavioral	82927	11551	94478	0.976	0.958	0.994	-0.0244	0.00939	0.00945		115404	7582	122986	1.008	0.985	1.032	0.00837	0.0118	0.476		0.593	0.592	0.0638	0.152

### Sheet: FinnGen_cross_sex_SHBG
		Female SHBG PGS in males										Male SHBG PGS in females										SHBG
endpoint	Category	N controls	N cases	N all	HR	HR CI (L)	HR CI (U)	Beta	SE	P		N controls	N cases	N all	HR	HR CI (L)	HR CI (U)	Beta	SE	P		P_M_PGS *	P_F_PGS *	P_both_PGS_in_males **	P_both_PGS_in_females **
T2D	Endocrine and metabolic	78630	15848	94478	0.892	0.879	0.906	-0.114	0.00794	1.21e-46		109668	13318	122986	0.914	0.898	0.929	-0.0902	0.0087	3.53e-25		0.356	0.0272	0.0017	4.37e-05
Obesity	Endocrine and metabolic	91395	3083	94478	1.054	1.018	1.092	0.0528	0.018	0.00332		117180	5806	122986	1.023	0.997	1.05	0.0229	0.0132	0.0832		0.76	0.865	0.366	0.163
Osteoporosis	Endocrine and metabolic	93789	689	94478	1.061	0.985	1.143	0.0592	0.038	0.119		120482	2504	122986	1.051	1.01	1.093	0.0496	0.0202	0.0138		0.678	0.68	0.875	0.341
Hypothyroidism	Endocrine and metabolic	89380	5098	94478	0.977	0.95	1.004	-0.0235	0.014	0.0931		102042	20944	122986	0.991	0.977	1.004	-0.00937	0.00694	0.177		0.846	0.602	0.572	0.537
Anemia	Diseases of the circulatory system	89162	5316	94478	1.008	0.981	1.035	0.0075	0.0137	0.584		115911	7075	122986	1.004	0.981	1.028	0.00447	0.0119	0.708		0.384	0.662	0.541	0.813
Cardiac death	Diseases of the circulatory system	89568	4910	94478	0.999	0.972	1.028	-0.00053	0.0143	0.97		120334	2652	122986	1.02	0.982	1.061	0.0202	0.0197	0.305		0.689	0.653	0.131	0.724
CHD	Diseases of the circulatory system	80163	14315	94478	0.964	0.948	0.98	-0.037	0.00835	9.35e-06		116290	6696	122986	0.996	0.973	1.02	-0.00384	0.0123	0.754		0.786	0.299	0.0151	0.322
Statin prescriptions	Diseases of the circulatory system	58025	36453	94478	0.948	0.938	0.958	-0.0535	0.00524	1.85e-24		90665	32321	122986	0.967	0.956	0.977	-0.0338	0.00559	1.43e-09		0.343	1	0.0899	0.0123
Stroke	Diseases of the circulatory system	87831	6647	94478	0.96	0.937	0.983	-0.041	0.0123	0.000833		117910	5076	122986	0.999	0.972	1.027	-0.00117	0.0141	0.934		0.667	0.00688	0.0677	0.584
Hirsutism	Sex-specific	NA	NA	NA	NA	NA	NA	NA	NA	NA		122757	229	122986	0.905	0.795	1.031	-0.0997	0.0663	0.133		NA	NA	NA	0.887
PCOS	Sex-specific	NA	NA	NA	NA	NA	NA	NA	NA	NA		122344	642	122986	0.9	0.833	0.973	-0.105	0.0396	0.00807		NA	NA	NA	0.0637
PMB	Sex-specific	NA	NA	NA	NA	NA	NA	NA	NA	NA		117021	5965	122986	0.975	0.951	1	-0.0253	0.013	0.0515		NA	NA	NA	0.575
Breast cancer	Sex-specific	NA	NA	NA	NA	NA	NA	NA	NA	NA		114585	8401	122986	0.988	0.967	1.01	-0.012	0.0109	0.275		NA	NA	NA	0.436
Irreg. Menses	Sex-specific	NA	NA	NA	NA	NA	NA	NA	NA	NA		105116	17870	122986	0.973	0.959	0.988	-0.0271	0.00751	0.000315		NA	NA	NA	0.772
Benign leiomyoma	Sex-specific	NA	NA	NA	NA	NA	NA	NA	NA	NA		104926	18060	122986	0.971	0.957	0.985	-0.0292	0.00746	8.94e-05		NA	NA	NA	0.922
Compl. of lab/del	Sex-specific	NA	NA	NA	NA	NA	NA	NA	NA	NA		98033	24953	122986	0.981	0.969	0.994	-0.0189	0.00637	0.00303		NA	NA	NA	0.5
Ovarian cysts	Sex-specific	NA	NA	NA	NA	NA	NA	NA	NA	NA		112138	10848	122986	0.989	0.971	1.008	-0.0108	0.00964	0.264		NA	NA	NA	0.941
Infertility	Sex-specific	93798	680	94478	1.016	0.942	1.095	0.0154	0.0385	0.688		116505	6481	122986	0.962	0.939	0.986	-0.0388	0.0125	0.00185		0.351	0.146	0.757	0.814
Prostate cancer	Sex-specific	88167	6311	94478	0.99	0.966	1.014	-0.0104	0.0126	0.409		NA	NA	NA	NA	NA	NA	NA	NA	NA		NA	NA	0.424	NA
Forearm/elbow inj.	Other disease endpoints	90001	4477	94478	1.024	0.995	1.055	0.024	0.0149	0.108		114501	8485	122986	1.036	1.014	1.059	0.0356	0.0109	0.00108		0.835	0.752	0.463	0.708
Head inj.	Other disease endpoints	82362	12116	94478	0.982	0.964	0.999	-0.0186	0.00908	0.0408		112715	10271	122986	1.005	0.985	1.024	0.00462	0.00991	0.641		0.457	0.705	0.306	0.0443
Seropositive RA	Other disease endpoints	93155	1323	94478	1.074	1.018	1.133	0.0713	0.0275	0.00958		119713	3273	122986	1.002	0.968	1.037	0.00197	0.0175	0.911		0.0843	0.2	0.736	0.267
Sleep apnea	Other disease endpoints	83929	10549	94478	1.013	0.994	1.032	0.0129	0.00973	0.185		116786	6200	122986	1.017	0.992	1.043	0.017	0.0127	0.183		0.292	0.301	0.348	0.481
Alzheimer	Diseases of the nervous system	92646	1832	94478	1.02	0.974	1.068	0.0194	0.0235	0.409		120919	2067	122986	0.986	0.944	1.03	-0.0139	0.0223	0.534		0.0983	0.281	0.557	0.974
MS	Diseases of the nervous system	94226	252	94478	1.016	0.898	1.149	0.0161	0.0628	0.798		122190	796	122986	0.998	0.931	1.07	-0.00178	0.0355	0.96		0.482	0.957	0.711	0.665
Parkinson	Diseases of the nervous system	93271	1207	94478	1.003	0.948	1.061	0.00277	0.0288	0.923		122031	955	122986	1.037	0.973	1.105	0.0361	0.0325	0.268		0.947	0.7	0.374	0.72
ADHD	Neurological and behavioral	94088	390	94478	1.036	0.938	1.143	0.0349	0.0505	0.489		122568	418	122986	0.962	0.874	1.059	-0.0385	0.0491	0.433		0.407	0.237	0.828	0.893
Alcoholism	Neurological and behavioral	86129	8349	94478	0.987	0.966	1.008	-0.0131	0.0109	0.232		119132	3854	122986	1.019	0.987	1.052	0.0189	0.0162	0.241		0.65	0.836	0.135	0.118
Anxiety disord.	Neurological and behavioral	90158	4320	94478	0.97	0.941	0.999	-0.0306	0.0152	0.0436		114811	8175	122986	1.015	0.993	1.037	0.0149	0.0111	0.181		0.139	0.132	0.42	0.284
Autism	Neurological and behavioral	94294	184	94478	1.012	0.876	1.169	0.0121	0.0735	0.869		122883	103	122986	0.937	0.773	1.135	-0.0656	0.0982	0.504		0.703	0.338	0.773	0.767
Conduct disord.	Neurological and behavioral	94250	228	94478	1.017	0.893	1.157	0.0165	0.066	0.802		122812	174	122986	1.099	0.947	1.275	0.0943	0.0759	0.214		0.401	0.552	0.941	0.872
Dementia	Neurological and behavioral	90928	3550	94478	1.032	0.998	1.066	0.0313	0.0168	0.0626		119253	3733	122986	0.997	0.965	1.029	-0.00349	0.0166	0.833		0.168	0.182	0.935	0.898
Depression	Neurological and behavioral	86459	8019	94478	0.983	0.962	1.005	-0.0173	0.0111	0.12		107595	15391	122986	0.996	0.981	1.012	-0.0037	0.0081	0.648		0.313	0.213	0.0857	0.727
Emotional unst.	Neurological and behavioral	93779	699	94478	0.922	0.856	0.993	-0.0812	0.0377	0.0315		121048	1938	122986	0.997	0.954	1.042	-0.00294	0.0227	0.897		0.134	0.0121	0.825	0.314
Personality disord.	Neurological and behavioral	91866	2612	94478	0.982	0.945	1.021	-0.0178	0.0195	0.361		118987	3999	122986	0.997	0.967	1.029	-0.00266	0.0159	0.867		0.446	0.265	0.883	0.566
Sleep disorders	Neurological and behavioral	82927	11551	94478	1.011	0.993	1.03	0.011	0.0093	0.236		115404	7582	122986	1.02	0.998	1.044	0.0202	0.0115	0.0793		0.505	0.21	0.94	0.55

### Sheet: FinnGen_cross_sex_FAI
		Female FAI PGS in males										Male FAI PGS in females										FAI
endpoint	Category	N controls	N cases	N all	HR	HR CI (L)	HR CI (U)	Beta	SE	P		N controls	N cases	N all	HR	HR CI (L)	HR CI (U)	Beta	SE	P		P_M_PGS *	P_F_PGS *	P_both_PGS_in_males **	P_both_PGS_in_females **
T2D	Endocrine and metabolic	78630	15848	94478	1.09	1.073	1.107	0.0861	0.00791	1.36e-27		109668	13318	122986	1.056	1.038	1.075	0.0547	0.00895	9.47e-10		0.632	0.123	0.000788	6.76e-05
Obesity	Endocrine and metabolic	91395	3083	94478	0.964	0.93	0.998	-0.037	0.018	0.0391		117180	5806	122986	0.973	0.948	0.999	-0.0273	0.0136	0.0441		0.645	0.641	0.967	0.3
Osteoporosis	Endocrine and metabolic	93789	689	94478	0.932	0.865	1.004	-0.0705	0.038	0.0636		120482	2504	122986	0.973	0.934	1.013	-0.0279	0.0207	0.178		0.0921	0.622	0.583	0.451
Hypothyroidism	Endocrine and metabolic	89380	5098	94478	0.991	0.964	1.019	-0.00902	0.014	0.519		102042	20944	122986	0.99	0.976	1.004	-0.0101	0.00714	0.158		0.56	0.949	0.683	0.84
Anemia	Diseases of the circulatory system	89162	5316	94478	1.003	0.976	1.03	0.00279	0.0137	0.838		115911	7075	122986	0.978	0.955	1.002	-0.0221	0.0123	0.0717		0.823	0.32	0.129	0.678
Cardiac death	Diseases of the circulatory system	89568	4910	94478	1.014	0.986	1.043	0.0143	0.0142	0.317		120334	2652	122986	1.002	0.963	1.042	0.00184	0.02	0.927		0.485	0.87	0.148	0.776
CHD	Diseases of the circulatory system	80163	14315	94478	1.031	1.015	1.048	0.0308	0.00833	0.000216		116290	6696	122986	1.008	0.983	1.033	0.00797	0.0126	0.526		0.432	0.0399	0.36	0.651
Statin prescriptions	Diseases of the circulatory system	58025	36453	94478	1.039	1.028	1.05	0.0382	0.00522	2.63e-13		90665	32321	122986	1.032	1.021	1.044	0.0318	0.00574	2.81e-08		0.318	0.257	0.896	0.809
Stroke	Diseases of the circulatory system	87831	6647	94478	1.031	1.006	1.056	0.0303	0.0122	0.0132		117910	5076	122986	1.044	1.015	1.074	0.0428	0.0145	0.00308		0.0058	0.272	0.0213	0.103
Hirsutism	Sex-specific	NA	NA	NA	NA	NA	NA	NA	NA	NA		122757	229	122986	1.056	0.924	1.207	0.0546	0.0683	0.424		NA	NA	NA	0.005
PCOS	Sex-specific	NA	NA	NA	NA	NA	NA	NA	NA	NA		122344	642	122986	1.058	0.976	1.146	0.056	0.0407	0.169		NA	NA	NA	0.0122
PMB	Sex-specific	NA	NA	NA	NA	NA	NA	NA	NA	NA		117021	5965	122986	1.015	0.989	1.042	0.0148	0.0134	0.268		NA	NA	NA	0.0694
Breast cancer	Sex-specific	NA	NA	NA	NA	NA	NA	NA	NA	NA		114585	8401	122986	1.021	0.999	1.044	0.0211	0.0113	0.0611		NA	NA	NA	0.242
Irreg. Menses	Sex-specific	NA	NA	NA	NA	NA	NA	NA	NA	NA		105116	17870	122986	1.025	1.01	1.041	0.0248	0.00773	0.00131		NA	NA	NA	0.651
Benign leiomyoma	Sex-specific	NA	NA	NA	NA	NA	NA	NA	NA	NA		104926	18060	122986	1.031	1.015	1.046	0.0301	0.00769	9.03e-05		NA	NA	NA	0.318
Compl. of lab/del	Sex-specific	NA	NA	NA	NA	NA	NA	NA	NA	NA		98033	24953	122986	1.019	1.006	1.032	0.0189	0.00655	0.00387		NA	NA	NA	0.332
Ovarian cysts	Sex-specific	NA	NA	NA	NA	NA	NA	NA	NA	NA		112138	10848	122986	1.026	1.007	1.047	0.0261	0.00992	0.00856		NA	NA	NA	0.0269
Infertility	Sex-specific	93798	680	94478	0.986	0.914	1.063	-0.0145	0.0384	0.705		116505	6481	122986	1.025	0.999	1.051	0.0242	0.0128	0.059		0.712	0.187	0.656	0.417
Prostate cancer	Sex-specific	88167	6311	94478	1.013	0.989	1.038	0.0131	0.0126	0.296		NA	NA	NA	NA	NA	NA	NA	NA	NA		NA	NA	0.346	NA
Forearm/elbow inj.	Other disease endpoints	90001	4477	94478	0.978	0.95	1.007	-0.0221	0.0149	0.138		114501	8485	122986	0.977	0.956	0.999	-0.0231	0.0112	0.0397		0.618	0.868	0.625	0.896
Head inj.	Other disease endpoints	82362	12116	94478	1.012	0.994	1.03	0.0117	0.00906	0.196		112715	10271	122986	0.998	0.979	1.018	-0.00164	0.0102	0.872		0.109	0.559	0.537	0.126
Seropositive RA	Other disease endpoints	93155	1323	94478	0.931	0.882	0.983	-0.0713	0.0275	0.00945		119713	3273	122986	1.018	0.983	1.055	0.0178	0.0181	0.326		0.0505	0.348	0.511	0.0205
Sleep apnea	Other disease endpoints	83929	10549	94478	0.976	0.957	0.995	-0.0245	0.00973	0.0119		116786	6200	122986	0.98	0.956	1.006	-0.0198	0.0131	0.132		0.454	0.609	0.235	0.501
Alzheimer	Diseases of the nervous system	92646	1832	94478	1.004	0.96	1.051	0.00447	0.0233	0.848		120919	2067	122986	0.997	0.953	1.042	-0.00333	0.0227	0.884		0.975	0.733	0.855	0.899
MS	Diseases of the nervous system	94226	252	94478	1.006	0.89	1.138	0.00615	0.0629	0.922		122190	796	122986	0.923	0.859	0.992	-0.0798	0.0366	0.0291		0.213	0.825	0.964	0.17
Parkinson	Diseases of the nervous system	93271	1207	94478	1.016	0.96	1.074	0.0154	0.0286	0.589		122031	955	122986	0.961	0.9	1.026	-0.0401	0.0335	0.231		0.739	0.928	0.0815	0.204
ADHD	Neurological and behavioral	94088	390	94478	0.965	0.874	1.065	-0.0361	0.0503	0.473		122568	418	122986	1.059	0.96	1.17	0.0578	0.0504	0.252		0.597	0.143	0.435	0.884
Alcoholism	Neurological and behavioral	86129	8349	94478	1.016	0.995	1.038	0.0158	0.0109	0.146		119132	3854	122986	0.987	0.955	1.019	-0.0136	0.0166	0.415		0.509	0.841	0.301	0.157
Anxiety disord.	Neurological and behavioral	90158	4320	94478	1.027	0.997	1.057	0.0262	0.0151	0.0827		114811	8175	122986	0.993	0.971	1.015	-0.00724	0.0114	0.526		0.75	0.375	0.196	0.288
Autism	Neurological and behavioral	94294	184	94478	0.962	0.834	1.11	-0.0387	0.073	0.596		122883	103	122986	1.05	0.862	1.28	0.0491	0.101	0.627		0.755	0.432	0.637	0.947
Conduct disord.	Neurological and behavioral	94250	228	94478	1.016	0.894	1.155	0.0158	0.0654	0.809		122812	174	122986	0.956	0.821	1.113	-0.0455	0.0777	0.558		0.463	0.589	0.883	0.954
Dementia	Neurological and behavioral	90928	3550	94478	1.005	0.973	1.039	0.00522	0.0167	0.755		119253	3733	122986	0.994	0.962	1.028	-0.00563	0.0169	0.74		0.639	0.671	0.347	0.966
Depression	Neurological and behavioral	86459	8019	94478	1.027	1.005	1.049	0.0266	0.0111	0.0166		107595	15391	122986	1.011	0.995	1.028	0.0108	0.00832	0.193		0.943	0.0178	0.285	0.146
Emotional unst.	Neurological and behavioral	93779	699	94478	1.061	0.986	1.142	0.0596	0.0374	0.111		121048	1938	122986	1.002	0.957	1.049	0.00204	0.0234	0.931		0.399	0.0705	0.705	0.499
Personality disord.	Neurological and behavioral	91866	2612	94478	1	0.963	1.038	-0.000193	0.0193	0.992		118987	3999	122986	1.004	0.973	1.037	0.00437	0.0163	0.789		0.533	0.63	0.469	0.482
Sleep disorders	Neurological and behavioral	82927	11551	94478	0.976	0.958	0.994	-0.0245	0.00929	0.00844		115404	7582	122986	0.977	0.955	1	-0.023	0.0119	0.0522		0.28	0.533	0.186	0.536

### Sheet: FinnGen_cross_sex_free_T
		Female free T PGS in males										Male free T PGS in females										Free T
endpoint	Category	N controls	N cases	N all	HR	HR CI (L)	HR CI (U)	Beta	SE	P		N controls	N cases	N all	HR	HR CI (L)	HR CI (U)	Beta	SE	P		P_M_PGS *	P_F_PGS *	P_both_PGS_in_males **	P_both_PGS_in_females **
T2D	Endocrine and metabolic	78630	15848	94478	1.073	1.056	1.089	0.0701	0.00792	9.42e-19		109668	13318	122986	0.991	0.973	1.009	-0.00918	0.00924	0.32		0.736	0.183	3.15e-14	7.07e-14
Obesity	Endocrine and metabolic	91395	3083	94478	0.967	0.934	1.002	-0.0332	0.018	0.0645		117180	5806	122986	0.986	0.959	1.014	-0.014	0.014	0.319		0.784	0.608	0.593	0.108
Osteoporosis	Endocrine and metabolic	93789	689	94478	0.93	0.863	1.002	-0.0726	0.038	0.0564		120482	2504	122986	0.998	0.957	1.04	-0.00247	0.0213	0.908		0.0095	0.365	0.455	0.282
Hypothyroidism	Endocrine and metabolic	89380	5098	94478	0.983	0.956	1.01	-0.0174	0.014	0.214		102042	20944	122986	0.976	0.962	0.99	-0.0244	0.00737	0.00093		0.466	0.795	0.835	0.269
Anemia	Diseases of the circulatory system	89162	5316	94478	1.006	0.979	1.033	0.0058	0.0137	0.672		115911	7075	122986	0.972	0.948	0.997	-0.0283	0.0127	0.0255		0.911	0.185	0.0893	0.558
Cardiac death	Diseases of the circulatory system	89568	4910	94478	1.018	0.99	1.047	0.0178	0.0142	0.211		120334	2652	122986	1.005	0.965	1.046	0.00484	0.0205	0.814		0.84	0.935	0.368	0.601
CHD	Diseases of the circulatory system	80163	14315	94478	1.026	1.01	1.043	0.0259	0.00833	0.00185		116290	6696	122986	1.007	0.982	1.033	0.00743	0.013	0.567		0.402	0.084	0.613	0.697
Statin prescriptions	Diseases of the circulatory system	58025	36453	94478	1.029	1.018	1.039	0.0281	0.00522	7.12e-08		90665	32321	122986	1.007	0.995	1.018	0.00652	0.00594	0.273		0.249	0.252	2.49e-05	0.116
Stroke	Diseases of the circulatory system	87831	6647	94478	1.026	1.002	1.051	0.0255	0.0122	0.0371		117910	5076	122986	1.053	1.022	1.084	0.0515	0.0149	0.000572		0.000157	0.399	0.00688	0.0421
Hirsutism	Sex-specific	NA	NA	NA	NA	NA	NA	NA	NA	NA		122757	229	122986	0.979	0.853	1.125	-0.0208	0.0707	0.769		NA	NA	NA	5.13e-05
PCOS	Sex-specific	NA	NA	NA	NA	NA	NA	NA	NA	NA		122344	642	122986	0.934	0.859	1.014	-0.0688	0.0422	0.103		NA	NA	NA	1.52e-05
PMB	Sex-specific	NA	NA	NA	NA	NA	NA	NA	NA	NA		117021	5965	122986	1.004	0.977	1.031	0.00368	0.0138	0.79		NA	NA	NA	0.0181
Breast cancer	Sex-specific	NA	NA	NA	NA	NA	NA	NA	NA	NA		114585	8401	122986	1.019	0.996	1.043	0.0193	0.0117	0.0984		NA	NA	NA	0.204
Irreg. Menses	Sex-specific	NA	NA	NA	NA	NA	NA	NA	NA	NA		105116	17870	122986	1.016	1.001	1.033	0.0163	0.008	0.0415		NA	NA	NA	0.59
Benign leiomyoma	Sex-specific	NA	NA	NA	NA	NA	NA	NA	NA	NA		104926	18060	122986	1.032	1.016	1.049	0.0318	0.00796	6.32e-05		NA	NA	NA	0.0487
Compl. of lab/del	Sex-specific	NA	NA	NA	NA	NA	NA	NA	NA	NA		98033	24953	122986	1.01	0.997	1.023	0.00993	0.00677	0.142		NA	NA	NA	1
Ovarian cysts	Sex-specific	NA	NA	NA	NA	NA	NA	NA	NA	NA		112138	10848	122986	1.036	1.015	1.057	0.035	0.0103	0.000662		NA	NA	NA	0.00214
Infertility	Sex-specific	93798	680	94478	0.981	0.91	1.058	-0.0188	0.0384	0.625		116505	6481	122986	1.002	0.976	1.029	0.00223	0.0133	0.867		0.798	0.148	0.834	0.0414
Prostate cancer	Sex-specific	88167	6311	94478	1.017	0.992	1.042	0.017	0.0126	0.176		NA	NA	NA	NA	NA	NA	NA	NA	NA		NA	NA	0.467	NA
Forearm/elbow inj.	Other disease endpoints	90001	4477	94478	0.978	0.95	1.007	-0.022	0.0149	0.14		114501	8485	122986	1.002	0.979	1.025	0.0018	0.0116	0.877		0.415	0.868	0.658	0.183
Head inj.	Other disease endpoints	82362	12116	94478	1.01	0.992	1.028	0.0095	0.00907	0.294		112715	10271	122986	1	0.979	1.02	-0.000384	0.0105	0.971		0.0304	0.465	0.119	0.171
Seropositive RA	Other disease endpoints	93155	1323	94478	0.943	0.894	0.996	-0.0583	0.0274	0.0337		119713	3273	122986	1.052	1.014	1.091	0.0507	0.0187	0.00677		0.0205	0.352	0.366	0.00207
Sleep apnea	Other disease endpoints	83929	10549	94478	0.972	0.954	0.991	-0.0282	0.00973	0.00372		116786	6200	122986	0.987	0.961	1.013	-0.0132	0.0136	0.329		0.902	0.898	0.199	0.352
Alzheimer	Diseases of the nervous system	92646	1832	94478	1.009	0.964	1.057	0.00943	0.0233	0.686		120919	2067	122986	0.981	0.937	1.027	-0.0196	0.0234	0.403		0.369	0.576	0.976	0.753
MS	Diseases of the nervous system	94226	252	94478	1.019	0.901	1.153	0.0192	0.0629	0.76		122190	796	122986	0.917	0.851	0.988	-0.0867	0.0379	0.022		0.0779	0.721	0.815	0.126
Parkinson	Diseases of the nervous system	93271	1207	94478	1.022	0.966	1.081	0.022	0.0287	0.444		122031	955	122986	0.991	0.926	1.06	-0.00899	0.0345	0.794		0.502	0.689	0.129	0.311
ADHD	Neurological and behavioral	94088	390	94478	0.972	0.88	1.073	-0.0285	0.0504	0.572		122568	418	122986	1.006	0.909	1.115	0.00644	0.0522	0.902		0.387	0.274	0.17	0.551
Alcoholism	Neurological and behavioral	86129	8349	94478	1.014	0.992	1.036	0.0135	0.0109	0.215		119132	3854	122986	0.996	0.963	1.03	-0.00408	0.0172	0.813		0.237	0.84	0.697	0.556
Anxiety disord.	Neurological and behavioral	90158	4320	94478	1.025	0.995	1.056	0.0249	0.0151	0.0992		114811	8175	122986	0.998	0.975	1.021	-0.00193	0.0118	0.87		0.873	0.189	0.157	0.902
Autism	Neurological and behavioral	94294	184	94478	0.954	0.826	1.101	-0.0474	0.0731	0.516		122883	103	122986	0.935	0.76	1.149	-0.0677	0.105	0.521		0.842	0.703	0.959	0.642
Conduct disord.	Neurological and behavioral	94250	228	94478	1.012	0.89	1.151	0.0124	0.0656	0.851		122812	174	122986	1.019	0.87	1.195	0.019	0.081	0.814		0.573	0.66	0.477	0.646
Dementia	Neurological and behavioral	90928	3550	94478	1.011	0.979	1.045	0.0114	0.0167	0.496		119253	3733	122986	0.988	0.955	1.022	-0.0123	0.0175	0.483		0.832	0.47	0.439	0.801
Depression	Neurological and behavioral	86459	8019	94478	1.025	1.003	1.048	0.0246	0.0111	0.0266		107595	15391	122986	1.009	0.993	1.027	0.00936	0.00861	0.277		0.943	0.0116	0.339	0.109
Emotional unst.	Neurological and behavioral	93779	699	94478	1.048	0.974	1.128	0.0468	0.0376	0.213		121048	1938	122986	0.999	0.952	1.048	-0.00113	0.0243	0.963		0.982	0.14	0.369	0.608
Personality disord.	Neurological and behavioral	91866	2612	94478	0.995	0.958	1.034	-0.00463	0.0194	0.811		118987	3999	122986	0.993	0.96	1.026	-0.00737	0.0169	0.663		0.148	0.629	0.201	0.664
Sleep disorders	Neurological and behavioral	82927	11551	94478	0.972	0.954	0.989	-0.0288	0.00929	0.00193		115404	7582	122986	0.988	0.965	1.012	-0.0117	0.0123	0.342		0.74	0.835	0.0973	0.251

### Sheet: FinnGen_cross_sex_S_adj_tT
		Female SHBG adjusted T PGS in males								Male SHBG adjusted T PGS in females
endpoint	Category	N controls	N cases	N all	HR	Beta	SE	P		N controls	N cases	N all	HR	Beta	SE	P
T2D	Endocrine and metabolic	78630	15848	94478	1	0.0047	0.00802	0.558		109668	13318	122986	0.977	-0.0233	0.012	0.0515
Obesity	Endocrine and metabolic	91395	3083	94478	1	0.000121	0.0182	0.995		117180	5806	122986	0.999	-0.00059	0.0182	0.974
Osteoporosis	Endocrine and metabolic	93789	689	94478	0.969	-0.0316	0.0386	0.413		120482	2504	122986	1.03	0.0255	0.0277	0.357
Hypothyroidism	Endocrine and metabolic	89380	5098	94478	0.964	-0.0362	0.0142	0.0105		102042	20944	122986	0.976	-0.0241	0.00955	0.0117
Anemia	Diseases of the circulatory system	89162	5316	94478	1.02	0.0175	0.0138	0.207		115911	7075	122986	0.97	-0.0305	0.0164	0.063
Cardiac death	Diseases of the circulatory system	89568	4910	94478	1.02	0.024	0.0144	0.0961		120334	2652	122986	0.985	-0.0151	0.0268	0.573
CHD	Diseases of the circulatory system	80163	14315	94478	1.01	0.00558	0.00842	0.507		116290	6696	122986	1.01	0.00978	0.0168	0.561
Statin prescriptions	Diseases of the circulatory system	58025	36453	94478	0.996	-0.00389	0.00527	0.461		90665	32321	122986	1	0.00251	0.00769	0.745
Stroke	Diseases of the circulatory system	87831	6647	94478	1.01	0.00961	0.0124	0.437		117910	5076	122986	1.07	0.064	0.0194	0.001
Hirsutism	Sex-specific	NA	NA	NA	NA	NA	NA	NA		122757	229	122986	0.892	-0.114	0.0914	0.212
PCOS	Sex-specific	NA	NA	NA	NA	NA	NA	NA		122344	642	122986	0.861	-0.15	0.0545	0.00585
PMB	Sex-specific	NA	NA	NA	NA	NA	NA	NA		117021	5965	122986	0.998	-0.00162	0.0179	0.928
Breast cancer	Sex-specific	NA	NA	NA	NA	NA	NA	NA		114585	8401	122986	1	0.00397	0.0151	0.793
Irreg. Menses	Sex-specific	NA	NA	NA	NA	NA	NA	NA		105116	17870	122986	1.01	0.00977	0.0104	0.345
Benign leiomyoma	Sex-specific	NA	NA	NA	NA	NA	NA	NA		104926	18060	122986	1.04	0.0348	0.0103	0.00071
Birth complications	Sex-specific	NA	NA	NA	NA	NA	NA	NA		98033	24953	122986	1.01	0.00527	0.00875	0.547
Ovarian cysts	Sex-specific	NA	NA	NA	NA	NA	NA	NA		112138	10848	122986	1.04	0.0407	0.0133	0.00217
Infertility	Sex-specific	93798	680	94478	0.977	-0.0232	0.0387	0.55		116505	6481	122986	0.993	-0.00723	0.0172	0.674
Prostate cancer	Sex-specific	88167	6311	94478	1.02	0.0204	0.0127	0.108		NA	NA	NA	NA	NA	NA	NA
Forearm/elbow inj.	Other disease endpoints	90001	4477	94478	0.976	-0.0243	0.0151	0.108		114501	8485	122986	1.01	0.00642	0.015	0.669
Head inj.	Other disease endpoints	82362	12116	94478	0.995	-0.00511	0.00916	0.577		112715	10271	122986	0.988	-0.0119	0.0136	0.384
Seropositive RA	Other disease endpoints	93155	1323	94478	0.991	-0.00881	0.0277	0.75		119713	3273	122986	1.06	0.0605	0.0242	0.0125
Sleep apnea	Other disease endpoints	83929	10549	94478	0.976	-0.0242	0.00983	0.0139		116786	6200	122986	0.986	-0.0142	0.0176	0.419
Alzheimer	Diseases of the nervous system	92646	1832	94478	1.02	0.0158	0.0236	0.503		120919	2067	122986	0.993	-0.00703	0.0305	0.818
MS	Diseases of the nervous system	94226	252	94478	1.04	0.0436	0.0636	0.493		122190	796	122986	0.947	-0.054	0.049	0.27
Parkinson	Diseases of the nervous system	93271	1207	94478	1.05	0.0467	0.0292	0.109		122031	955	122986	1.02	0.0198	0.0448	0.659
ADHD	Neurological and behavioral	94088	390	94478	0.997	-0.00285	0.0511	0.956		122568	418	122986	0.982	-0.0177	0.0675	0.793
Alcoholism	Neurological and behavioral	86129	8349	94478	1.01	0.0131	0.0111	0.238		119132	3854	122986	0.999	-0.00114	0.0222	0.959
Anxiety disord.	Neurological and behavioral	90158	4320	94478	1.03	0.0269	0.0154	0.0803		114811	8175	122986	0.97	-0.0308	0.0153	0.044
Autism	Neurological and behavioral	94294	184	94478	0.962	-0.0388	0.0745	0.602		122883	103	122986	0.864	-0.146	0.136	0.284
Conduct disord.	Neurological and behavioral	94250	228	94478	1.05	0.0472	0.0673	0.483		122812	174	122986	0.959	-0.0419	0.104	0.689
Dementia	Neurological and behavioral	90928	3550	94478	1.04	0.037	0.017	0.0294		119253	3733	122986	1.01	0.0125	0.0228	0.583
Depression	Neurological and behavioral	86459	8019	94478	1.02	0.0209	0.0113	0.0644		107595	15391	122986	1	-0.00046	0.0111	0.967
Emotional unst.	Neurological and behavioral	93779	699	94478	1.02	0.0214	0.0384	0.577		121048	1938	122986	0.973	-0.0277	0.0313	0.376
Personality disord.	Neurological and behavioral	91866	2612	94478	0.999	-0.000692	0.0198	0.972		118987	3999	122986	0.971	-0.0298	0.0218	0.171
Sleep disorders	Neurological and behavioral	82927	11551	94478	0.976	-0.0246	0.00939	0.00877		115404	7582	122986	0.99	-0.0101	0.0159	0.526

### Sheet: FinnGen_cross_sex_S_adj_fT
		Female SHBG adjusted free T PGS in males								Male SHBG adjusted free T PGS in females
endpoint	Category	N controls	N cases	N all	HR	Beta	SE	P		N controls	N cases	N all	HR	Beta	SE	P
T2D	Endocrine and metabolic	78630	15848	94478	1.01	0.00649	0.00971	0.504		109668	13318	122986	0.981	-0.019	0.00928	0.0409
Obesity	Endocrine and metabolic	91395	3083	94478	0.996	-0.00405	0.022	0.854		117180	5806	122986	0.988	-0.0116	0.0141	0.41
Osteoporosis	Endocrine and metabolic	93789	689	94478	0.944	-0.0575	0.0466	0.217		120482	2504	122986	1	0.00292	0.0214	0.892
Hypothyroidism	Endocrine and metabolic	89380	5098	94478	0.955	-0.0465	0.0171	0.00666		102042	20944	122986	0.975	-0.0257	0.00741	0.00053
Anemia	Diseases of the circulatory system	89162	5316	94478	1.02	0.0152	0.0167	0.365		115911	7075	122986	0.972	-0.0281	0.0127	0.0273
Cardiac death	Diseases of the circulatory system	89568	4910	94478	1.03	0.0262	0.0174	0.133		120334	2652	122986	1.01	0.00717	0.0206	0.728
CHD	Diseases of the circulatory system	80163	14315	94478	1.01	0.00699	0.0102	0.492		116290	6696	122986	1.01	0.00708	0.013	0.587
Statin prescriptions	Diseases of the circulatory system	58025	36453	94478	0.996	-0.00389	0.00639	0.543		90665	32321	122986	1	0.00278	0.00598	0.641
Stroke	Diseases of the circulatory system	87831	6647	94478	1	0.00294	0.015	0.844		117910	5076	122986	1.05	0.0519	0.015	0.00055
Hirsutism	Sex-specific	NA	NA	NA	NA	NA	NA	NA		122757	229	122986	0.969	-0.0319	0.0711	0.653
PCOS	Sex-specific	NA	NA	NA	NA	NA	NA	NA		122344	642	122986	0.922	-0.081	0.0424	0.0561
PMB	Sex-specific	NA	NA	NA	NA	NA	NA	NA		117021	5965	122986	1	0.00096	0.0139	0.945
Breast cancer	Sex-specific	NA	NA	NA	NA	NA	NA	NA		114585	8401	122986	1.02	0.0182	0.0117	0.121
Irreg. Menses	Sex-specific	NA	NA	NA	NA	NA	NA	NA		105116	17870	122986	1.01	0.0135	0.00804	0.093
Benign leiomyoma	Sex-specific	NA	NA	NA	NA	NA	NA	NA		104926	18060	122986	1.03	0.029	0.008	0.00029
Birth complications	Sex-specific	NA	NA	NA	NA	NA	NA	NA		98033	24953	122986	1.01	0.00799	0.0068	0.24
Ovarian cysts	Sex-specific	NA	NA	NA	NA	NA	NA	NA		112138	10848	122986	1.03	0.0342	0.0103	0.00094
Infertility	Sex-specific	93798	680	94478	0.985	-0.0148	0.047	0.752		116505	6481	122986	0.998	-0.00202	0.0134	0.88
Prostate cancer	Sex-specific	88167	6311	94478	1.02	0.0165	0.0154	0.284		NA	NA	NA	NA	NA	NA	NA
Forearm/elbow inj.	Other disease endpoints	90001	4477	94478	0.988	-0.0123	0.0183	0.5		114501	8485	122986	1.01	0.00568	0.0117	0.626
Head inj.	Other disease endpoints	82362	12116	94478	0.998	-0.00178	0.0111	0.872		112715	10271	122986	1	0.00012	0.0106	0.991
Seropositive RA	Other disease endpoints	93155	1323	94478	0.974	-0.026	0.0336	0.439		119713	3273	122986	1.05	0.0514	0.0188	0.00627
Sleep apnea	Other disease endpoints	83929	10549	94478	0.969	-0.0311	0.0119	0.00892		116786	6200	122986	0.989	-0.0115	0.0136	0.4
Alzheimer	Diseases of the nervous system	92646	1832	94478	1.03	0.0308	0.0285	0.28		120919	2067	122986	0.979	-0.0213	0.0236	0.365
MS	Diseases of the nervous system	94226	252	94478	1.04	0.043	0.0772	0.577		122190	796	122986	0.916	-0.0878	0.038	0.021
Parkinson	Diseases of the nervous system	93271	1207	94478	1.04	0.0355	0.0352	0.313		122031	955	122986	0.995	-0.00521	0.0347	0.88
ADHD	Neurological and behavioral	94088	390	94478	0.988	-0.0124	0.062	0.841		122568	418	122986	1	0.00224	0.0525	0.966
Alcoholism	Neurological and behavioral	86129	8349	94478	1.01	0.00899	0.0134	0.502		119132	3854	122986	0.998	-0.00202	0.0173	0.907
Anxiety disord.	Neurological and behavioral	90158	4320	94478	1.01	0.0108	0.0186	0.56		114811	8175	122986	1	-0.00031	0.0119	0.979
Autism	Neurological and behavioral	94294	184	94478	0.94	-0.0615	0.0902	0.496		122883	103	122986	0.927	-0.0761	0.106	0.472
Conduct disord.	Neurological and behavioral	94250	228	94478	1.03	0.0337	0.0811	0.678		122812	174	122986	1.03	0.0304	0.0816	0.71
Dementia	Neurological and behavioral	90928	3550	94478	1.05	0.044	0.0205	0.0317		119253	3733	122986	0.987	-0.0128	0.0176	0.467
Depression	Neurological and behavioral	86459	8019	94478	1.02	0.022	0.0137	0.107		107595	15391	122986	1.01	0.00905	0.00865	0.295
Emotional unst.	Neurological and behavioral	93779	699	94478	0.999	-0.00091	0.0464	0.984		121048	1938	122986	0.999	-0.00148	0.0244	0.952
Personality disord.	Neurological and behavioral	91866	2612	94478	0.977	-0.0228	0.0239	0.34		118987	3999	122986	0.992	-0.00774	0.017	0.649
Sleep disorders	Neurological and behavioral	82927	11551	94478	0.967	-0.0337	0.0114	0.00309		115404	7582	122986	0.991	-0.00953	0.0123	0.44
