## Supplementary Tables for "Genetic analyses on the health impacts of testosterone highlight effects on female-specific diseases and sex differences": Supplementary_table_24.xlsx

### Sheet: Sheet1
Supplementary table 24. Highlights from the cross-sex analyses. The table lists all nominally significant associations that were detected in the sex-specific analysis for total and free T. Panel A lists original PGS associations that may not be based on androgen action, and panel B lists associations that in contrast are likely directly related to the action of T. The rightmost columns indicate p…
A) No evidence of causality - a PGS associates with disease risk similarly in both sexes or the effects of the sex-specific PGS are not different
PGS	Endpoint	HR	Beta	SE	P	HR_opposite_sex	Beta_opposite_sex	SE_opposite_sex	P_opposite_sex	*P_the_PGS_affects_risk_similarly_in_both_sexes	**P_both_male_and_females_PGS_affect_risk_similarly_in_one_sex
Total T, males	Hypothyroidism	0.97	-0.029	0.014	0.032	0.98	-0.020	0.007	0.0056	0.509	0.715
Total T, males	T2D	0.94	-0.066	0.008	1.4e-17	0.93	-0.075	0.009	3.7e-17	0.467	3.38e-09
Total T, males	Alcoholism	1.02	0.021	0.011	0.048	1.01	0.012	0.017	0.45	0.689	0.523
Free T, males	Anemia	0.97	-0.030	0.013	0.042	0.97	-0.028	0.013	0.026	0.911	0.0893
Free T, males	Prostate cancer	1.03	0.032	0.0121	0.00828	NA	NA	NA	NA	NA	0.467
Total T, females	Hypothyroidism	0.973	-0.028	0.007	6.5e-05	0.964	-0.0366	0.0142	0.00967	0.557	0.41
Total T, females	Obesity	0.973	-0.027	0.013	0.0425	1	0.00134	0.0182	0.941	0.221	0.0236
Total T, females	Cardiac death	1.039	0.038	0.020	0.0485	1.03	0.0247	0.0144	0.0861	0.724	0.238
Total T, females	Statin prescriptions	0.985	-0.015	0.006	0.0072	0.995	-0.00525	0.00527	0.319	0.205	0.388
Total T, females	Parkinson	1.081	0.078	0.033	0.0173	1.05	0.0479	0.0291	0.1	0.508	0.364
Free T, females	Obesity	0.96	-0.040	0.013	0.0007	0.97	-0.033	0.018	0.064	0.608	0.108
Free T, females	Infertility	1.04	0.035	0.013	0.0050	0.98	-0.019	0.038	0.62	0.148	0.0414
Free T, females	Sleep apnea	0.97	-0.031	0.013	0.017	0.97	-0.028	0.010	0.0037	0.898	0.352
Free T, females	Statin prescriptions	1.02	0.020	0.006	0.0011	1.03	0.028	0.005	7.1e-08	0.252	0.116
Free T, females	Sleep disorders	0.97	-0.030	0.012	0.0073	0.97	-0.029	0.009	0.0019	0.835	0.251
Free T, females	T2D	1.09	0.090	0.009	1.9e-22	1.07	0.070	0.008	9.4e-19	0.183	7.07e-14
Free T, females	Breast cancer	1.04	0.0425	0.011	0.000107	NA	NA	NA	NA	NA	0.204
B) Potential causality - a PGS affects disease risk differently between the sexes / the PGS from opposite sex does not affect the same endpoint in a similar fashion
Total T, males	Stroke	0.97	-0.029	0.01	0.017	1.03	0.034	0.014	0.017	0.000841	0.0269
Total T, males	Statin prescriptions	0.96	-0.041	0.005	1.1e-15	0.98	-0.022	0.006	0.00013	0.0106	5.84e-07
Total T, females	Anemia	0.976	-0.024	0.012	0.0414	1.02	0.0181	0.0138	0.191	0.0159	0.55
Total T, females	Hirsutism	1.481	0.393	0.067	3.7e-09	NA	NA	NA	NA	NA	3.6e-08
Total T, females	PMB	1.038	0.037	0.013	0.0040	NA	NA	NA	NA	NA	0.00276
Total T, females	Breast cancer	1.052	0.051	0.011	3.3e-06	NA	NA	NA	NA	NA	0.000285
Free T, males	Osteoporosis	0.89	-0.112	0.037	0.0023	1	-0.002	0.021	0.91	0.0095	0.455
Free T, males	Head inj.	1.03	0.025	0.009	0.0038	1	-0.000	0.011	0.97	0.0304	0.465
Free T, females	Hirsutism	1.45	0.369	0.066	2.7e-08	NA	NA	NA	NA	NA	5.13e-05
Free T, females	PCOS	1.2	0.186	0.0397	2.82e-06	NA	NA	NA	NA	NA	1.52e-05
Free T, females	PMB	1.05	0.0468	0.013	0.000329	NA	NA	NA	NA	NA	0.0181
