## Supplementary Tables for "Genetic analyses on the health impacts of testosterone highlight effects on female-specific diseases and sex differences": Supplementary_table_25.xlsx

### Sheet: Sheet1
Supplementary Table 25. Genetic correlation (rg) of T, SHBG, FAI and free T against 44 traits. Rg estimated by LDSC using publicly available GWAS summary statistics (GWAS References). TM= Testosterone, males; TF=Testosterone, females; SM=SHBG, males; SF=SHBG, females; VM= FAI, males; FF=FAI, females; VM= Calculated free testosterone (Vermeulen), males; VF= Calculated free testosterone (Vermeulen)…
Trait	Class	rg_TM	rg_se_TM	P_TM	rg_TF	rg_se_TF	P_TF	rg_SM	rg_se_SM	P_SM	rg_SF	rg_se_SF	P_SF	rg_FM	rg_se_FM	P_FM	rg_FF	rg_se_FF	P_FF	rg_VM	rg_se_VM	P_VM	rg_VF	rg_se_VF	P_VF	GWAS Reference	Phenotype reference	Study includes UKBB data	Sex-specific GWAS data
BMI	Anthropometrics	0.0898	0.0214	2.8155e-05	-0.0048	0.0231	0.8363	0.1054	0.0226	3.1574e-06	0.0991	0.0247	5.9637e-05	-0.0681	0.0228	0.0029	-0.0737	0.0244	0.0025	-0.0002	0.0232	0.9927	-0.0592	0.0241	0.0142	Yengo L, Sidorenko J, Kemper KE, Zheng Z, Wood AR, Weedon MN, Frayling TM, Hirschhorn J, Yang J, Visscher PM; GIANT Consortium. Meta-analysis of genome-wide association studies for height and body mass index in ∼700000 individuals of European ancestry. Hum Mol Genet. 2018 Oct 15;27(20):3641-3649. doi: 10.1093/hmg/ddy271. PMID: 30124842; PMCID: PMC6488973.	Margaret A. Gates, Rania A. Mekary, Gretchen R. Chiu, Eric L. Ding, Gary A. Wittert, Andre B. Araujo, Sex Steroid Hormone Levels and Body Composition in Men, The Journal of Clinical Endocrinology & Metabolism, Volume 98, Issue 6, 1 June 2013, Pages 2442–2450, https://doi.org/10.1210/jc.2012-2582	Yes	Yes
Body fat	Anthropometrics	-0.0032	0.0312	0.9189	-0.0135	0.0386	0.7273	0.101	0.034	0.0029	0.2112	0.0343	7.1163e-10	-0.1626	0.0377	1.589e-05	-0.1717	0.0376	4.884e-06	-0.1359	0.0365	2e-04	-0.1358	0.0384	4e-04	Lu Y, Day FR, Gustafsson S, et al. New loci for body fat percentage reveal link between adiposity and cardiometabolic disease risk. Nat Commun. 2016;7:10495. Published 2016 Feb 1. doi:10.1038/ncomms10495	Handelsman DJ, Hirschberg AL, Bermon S. Circulating Testosterone as the Hormonal Basis of Sex Differences in Athletic Performance. Endocr Rev. 2018;39(5):803-29.	No	No
Heel bone mineral density	Anthropometrics	-0.0203	0.019	0.2859	0.0155	0.0217	0.4743	-0.077	0.018	1.8201e-05	-0.0564	0.0158	0.0003	0.0916	0.0201	5.0884e-06	0.0464	0.018	0.01	0.06	0.0223	0.0072	0.0401	0.0194	0.0385	Kim SK. Identification of 613 new loci associated with heel bone mineral density and a polygenic risk score for bone mineral density, osteoporosis and fracture [published correction appears in PLoS One. 2019 Mar 13;14(3):e0213962]. PLoS One. 2018;13(7):e0200785. Published 2018 Jul 26. doi:10.1371/journal.pone.0200785	Handelsman DJ, Hirschberg AL, Bermon S. Circulating Testosterone as the Hormonal Basis of Sex Differences in Athletic Performance. Endocr Rev. 2018;39(5):803-29.	Yes	No
Height	Anthropometrics	-0.0558	0.0205	0.0065	-0.0267	0.0192	0.1655	-0.0177	0.02	0.3774	-0.0139	0.0214	0.5152	-0.033	0.0198	0.0951	-0.0055	0.0214	0.797	-0.0563	0.0211	0.0077	-0.009	0.0212	0.6722	Yengo L, Sidorenko J, Kemper KE, Zheng Z, Wood AR, Weedon MN, Frayling TM, Hirschhorn J, Yang J, Visscher PM; GIANT Consortium. Meta-analysis of genome-wide association studies for height and body mass index in ∼700000 individuals of European ancestry. Hum Mol Genet. 2018 Oct 15;27(20):3641-3649. doi: 10.1093/hmg/ddy271. PMID: 30124842; PMCID: PMC6488973.	Handelsman DJ, Hirschberg AL, Bermon S. Circulating Testosterone as the Hormonal Basis of Sex Differences in Athletic Performance. Endocr Rev. 2018;39(5):803-29.	Yes	No
Own birth weight	Anthropometrics	0.0728	0.0229	0.0015	-0.0573	0.0253	0.0232	0.096	0.0256	2e-04	0.1357	0.0268	4.2608e-07	-0.0746	0.025	0.0028	-0.1468	0.0274	8.2715e-08	-2.2029e-06	0.0249	0.9999	-0.1358	0.0266	3.2066e-07	Warrington NM, Beaumont RN, Horikoshi M, et al. Maternal and fetal genetic effects on birth weight and their relevance to cardio-metabolic risk factors. Nat Genet. 2019;51(5):804–814. doi:10.1038/s41588-019-0403-1	Voegtline KM, Costigan KA, Kivlighan KT, Henderson JL, DiPietro JA. Sex-specific associations of maternal prenatal testosterone levels with birth weight and weight gain in infancy. J Dev Orig Health Dis. 2013;4(4):280–284. doi:10.1017/S2040174413000135	No	No
Relative hand grip strength	Anthropometrics	0.0086	0.0179	0.6331	-0.0068	0.0237	0.7743	-0.0371	0.0166	0.0257	-0.0539	0.0201	0.0073	0.0689	0.0188	0.0002	0.0358	0.0227	0.1158	0.0665	0.0221	0.0027	0.0256	0.0236	0.2781	Tikkanen E, Gustafsson S, Amar D, et al. Biological Insights Into Muscular Strength: Genetic Findings in the UK Biobank. Sci Rep. 2018;8(1):6451. Published 2018 Apr 24. doi:10.1038/s41598-018-24735-y	Handelsman DJ, Hirschberg AL, Bermon S. Circulating Testosterone as the Hormonal Basis of Sex Differences in Athletic Performance. Endocr Rev. 2018;39(5):803-29.	Yes	No
Trunk fat-free mass	Anthropometrics	0.0669	0.0239	0.005	-0.0346	0.0242	0.1539	0.0494	0.0244	0.0432	0.0254	0.0288	0.3768	-0.0024	0.0257	0.9243	-0.0304	0.0281	0.2801	0.0563	0.0262	0.0315	-0.033	0.027	0.2218	UKBB Ben Neale (http://www.nealelab.is/uk-biobank)	Handelsman DJ, Hirschberg AL, Bermon S. Circulating Testosterone as the Hormonal Basis of Sex Differences in Athletic Performance. Endocr Rev. 2018;39(5):803-29.	Yes	Yes
Waist-to-hip ratio	Anthropometrics	-0.0939	0.0252	0.0002	0.0161	0.0265	0.5442	-0.1526	0.0247	7.0154e-10	-0.3807	0.0282	1.3054e-41	0.128	0.0269	1.9315e-06	0.3055	0.0261	9.5561e-32	0.0344	0.0299	0.2497	0.2475	0.0254	1.5902e-22	Yengo L, Sidorenko J, Kemper KE, Zheng Z, Wood AR, Weedon MN, Frayling TM, Hirschhorn J, Yang J, Visscher PM; GIANT Consortium. Meta-analysis of genome-wide association studies for height and body mass index in ∼700000 individuals of European ancestry. Hum Mol Genet. 2018 Oct 15;27(20):3641-3649. doi: 10.1093/hmg/ddy271. PMID: 30124842; PMCID: PMC6488973.	Margaret A. Gates, Rania A. Mekary, Gretchen R. Chiu, Eric L. Ding, Gary A. Wittert, Andre B. Araujo, Sex Steroid Hormone Levels and Body Composition in Men, The Journal of Clinical Endocrinology & Metabolism, Volume 98, Issue 6, 1 June 2013, Pages 2442–2450, https://doi.org/10.1210/jc.2012-2582	Yes	Yes
Frequency of other excercises	Behaviour	0.148	0.0814	0.0692	-0.0598	0.0773	0.4389	0.2183	0.0833	0.0088	0.2409	0.0728	0.0009	-0.1722	0.0869	0.0476	-0.2334	0.0786	0.003	-0.0251	0.0879	0.7749	-0.2082	0.0796	0.0089	UKBB Ben Neale (http://www.nealelab.is/uk-biobank)	Hawkins VN, Foster-Schubert K, Chubak J, et al. Effect of exercise on serum sex hormones in men: a 12-month randomized clinical trial. Med Sci Sports Exerc. 2008;40(2):223–233. doi:10.1249/mss.0b013e31815bbba9	Yes	Yes
Sex partners	Behaviour	0.0456	0.024	0.0573	0.0081	0.0313	0.7955	0.0466	0.0237	0.049	0.0257	0.0267	0.3358	-0.0244	0.0306	0.425	-0.0146	0.0314	0.6425	0.017	0.0348	0.6246	-0.0064	0.0324	0.8441	Karlsson Linnér R, Biroli P, Kong E, et al. Genome-wide association analyses of risk tolerance and risky behaviors in over 1 million individuals identify hundreds of loci and shared genetic influences. Nat Genet. 2019;51(2):245–257. doi:10.1038/s41588-018-0309-3	Sari M. van Anders, Lisa Dawn Hamilton, Nicole Schmidt, Neil V. Watson, Associations between testosterone secretion and sexual activity in women, Hormones and Behavior, 51(4),2007,477-482, https://doi.org/10.1016/j.yhbeh.2007.01.003.	Yes	Yes
Sleep duration	Behaviour	-0.1048	0.0342	0.0022	0.0372	0.0381	0.3289	-0.0497	0.0332	0.1346	-0.1113	0.0295	2e-04	-0.0251	0.0368	0.4957	0.0857	0.0314	0.0063	-0.0877	0.0388	0.0237	0.079	0.0331	0.0169	Jones SE, Tyrrell J, Wood AR, et al. Genome-Wide Association Analyses in 128,266 Individuals Identifies New Morningness and Sleep Duration Loci. PLoS Genet. 2016;12(8):e1006125. Published 2016 Aug 5. doi:10.1371/journal.pgen.1006125	John Axelsson, Michael Ingre, Torbjörn Åkerstedt, Ulf Holmbäck, Effects of Acutely Displaced Sleep on Testosterone, The Journal of Clinical Endocrinology & Metabolism, Volume 90, Issue 8, 1 August 2005, Pages 4530–4535, https://doi.org/10.1210/jc.2005-0520	Yes	No
Smoking	Behaviour	0.0356	0.0172	0.0384	-0.0443	0.0226	0.0503	0.0625	0.0178	0.0004	0.041	0.0169	0.0154	-0.0524	0.0206	0.0109	-0.063	0.0204	0.0021	-0.0155	0.0228	0.4971	-0.0655	0.0218	0.0026	Karlsson Linnér R, Biroli P, Kong E, et al. Genome-wide association analyses of risk tolerance and risky behaviors in over 1 million individuals identify hundreds of loci and shared genetic influences. Nat Genet. 2019;51(2):245–257. doi:10.1038/s41588-018-0309-3	Jie Zhao, June Yue Yan Leung, Shi Lin Lin, C. Mary Schooling, Cigarette smoking and testosterone in men and women: A systematic review and meta-analysis of observational studies, Prev. Med., 85 2016 1-10, https://doi.org/10.1016/j.ypmed.2015.12.021.	Yes	No
Speeding	Behaviour	0.0093	0.0224	0.6764	-0.0588	0.0255	0.0208	-0.0247	0.0224	0.2701	0.0043	0.0213	0.8394	0.0553	0.0255	0.0304	-0.0382	0.0245	0.1192	0.0646	0.028	0.0208	-0.0439	0.0254	0.084	Karlsson Linnér R, Biroli P, Kong E, et al. Genome-wide association analyses of risk tolerance and risky behaviors in over 1 million individuals identify hundreds of loci and shared genetic influences. Nat Genet. 2019;51(2):245–257. doi:10.1038/s41588-018-0309-3	Karlsson Linnér R, Biroli P, Kong E, et al. Genome-wide association analyses of risk tolerance and risky behaviors in over 1 million individuals identify hundreds of loci and shared genetic influences. Nat Genet. 2019;51(2):245–257. doi:10.1038/s41588-018-0309-3	Yes	No
Hematocrit	Biomarkers / metabolism	0.0981	0.0305	0.0013	0.1507	0.0314	1.6085e-06	0.031	0.0349	0.3744	-0.0747	0.0316	0.0181	0.0593	0.0332	0.0735	0.1418	0.0327	1.4875e-05	0.1397	0.0275	3.8659e-07	0.1587	0.033	1.4997e-06	Astle WJ, Elding H, Jiang T, et al. The Allelic Landscape of Human Blood Cell Trait Variation and Links to Common Complex Disease. Cell. 2016;167(5):1415–1429.e19. doi:10.1016/j.cell.2016.10.042	Handelsman DJ, Hirschberg AL, Bermon S. Circulating Testosterone as the Hormonal Basis of Sex Differences in Athletic Performance. Endocr Rev. 2018;39(5):803-29.	Yes	No
Hemoglobin	Biomarkers / metabolism	0.1113	0.03	0.0002	0.1433	0.0321	8.0935e-06	0.0357	0.0353	0.3117	-0.0755	0.0316	0.017	0.0625	0.0344	0.0695	0.1377	0.0327	2.5298e-05	0.1462	0.0275	1.0257e-07	0.1508	0.0331	5.3069e-06	Astle WJ, Elding H, Jiang T, et al. The Allelic Landscape of Human Blood Cell Trait Variation and Links to Common Complex Disease. Cell. 2016;167(5):1415–1429.e19. doi:10.1016/j.cell.2016.10.042	Handelsman DJ, Hirschberg AL, Bermon S. Circulating Testosterone as the Hormonal Basis of Sex Differences in Athletic Performance. Endocr Rev. 2018;39(5):803-29.	Yes	No
Lymphocytes	Biomarkers / metabolism	-0.0873	0.0233	0.0002	-0.0332	0.0331	0.316	-0.095	0.0241	8.0723e-05	-0.1603	0.0255	3.4962e-10	0.073	0.0241	0.0024	0.1012	0.0277	0.0003	0.0054	0.0248	0.8288	0.0737	0.0294	0.0121	Astle WJ, Elding H, Jiang T, et al. The Allelic Landscape of Human Blood Cell Trait Variation and Links to Common Complex Disease. Cell. 2016;167(5):1415–1429.e19. doi:10.1016/j.cell.2016.10.042	Bobjer J, Katrinaki M, Tsatsanis C, Lundberg Giwercman Y, Giwercman A (2013) Negative Association between Testosterone Concentration and Inflammatory Markers in Young Men: A Nested Cross-Sectional Study. PLOS ONE 8(4): e61466. https://doi.org/10.1371/journal.pone.0061466	Yes	No
Alanine transaminase	Biomarkers / metabolism	-0.0837	0.0336	0.0336	0.0333	0.0342	0.3312	-0.1137	0.0408	0.0053	-0.2121	0.0376	1.7286e-08	0.1009	0.036	0.0062	0.193	0.038	5.7580e-07	0.004	0.004	0.8963	0.1661	0.0381	1.3286e-05	UKBB Ben Neale (http://www.nealelab.is/uk-biobank)	Mei-Jou Chen, Han-Mo Chiu, Chi-Ling Chen, Wei-Shiung Yang, Yu-Shih Yang, Hong-Nerng Ho, Hyperandrogenemia Is Independently Associated with Elevated Alanine Aminotransferase Activity in Young Women with Polycystic Ovary Syndrome, The Journal of Clinical Endocrinology & Metabolism, Volume 95, Issue 7, 1 July 2010, Pages 3332–3341, https://doi.org/10.1210/jc.2009-2698	Yes	Yes
Gamma-glutamyl transferase	Biomarkers / metabolism	0.0388	0.0407	0.3408	0.0287	0.0405	0.4787	0.0488	0.0518	0.3459	-0.1608	0.0421	0.0001	-0.0374	0.0474	0.43	0.1475	0.042	0.0004	-0.0293	0.0328	0.3719	0.124	0.0422	0.0033	UKBB Ben Neale (http://www.nealelab.is/uk-biobank)	Lerchbaum E, Gruber HJ, Schwetz V, Giuliani A, Möller R, Pieber TR, Obermayer-Pietsch B. Fatty liver index in polycystic ovary syndrome. Eur J Endocrinol. 2011 Dec;165(6):935-43. doi: 10.1530/EJE-11-0614. Epub 2011 Sep 21. PMID: 21937505.	Yes	Yes
Adiponectin	Biomarkers / metabolism	0.2001	0.0531	2e-04	-0.0699	0.069	0.3111	0.2317	0.0577	5.8728e-05	0.4135	0.0615	1.8241e-11	-0.1819	0.0603	0.0026	-0.3532	0.0675	1.664e-07	0.0203	0.053	0.7017	-0.3034	0.0685	9.482e-06	Dastani Z, Hivert MF, Timpson N, et al. Novel loci for adiponectin levels and their influence on type 2 diabetes and metabolic traits: a multi-ethnic meta-analysis of 45,891 individuals. PLoS Genet. 2012;8(3):e1002607. doi:10.1371/journal.pgen.1002607	Page, S.T., Herbst, K.L., Amory, J.K., Coviello, A.D., Anawalt, B.D., Matsumoto, A.M. and Bremner, W.J. (2005), Testosterone Administration Suppresses Adiponectin Levels in Men. Journal of Andrology, 26: 85-92. doi:10.1002/j.1939-4640.2005.tb02876.x	No	No
HDL cholesterol	Biomarkers / metabolism	0.2205	0.0371	2.7534e-09	0.0295	0.0398	0.4581	0.2698	0.0418	1.1399e-10	0.322	0.0457	1.788e-12	-0.2035	0.0435	2.9488e-06	-0.2319	0.0453	3.1373e-07	-0.0009	0.0345	0.9781	-0.1795	0.0438	4.1677e-05	Teslovich TM, Musunuru K, Smith AV, et al. Biological, clinical and population relevance of 95 loci for blood lipids. Nature. 2010;466(7307):707–713. doi:10.1038/nature09270	Oskui PM, French WJ, Herring MJ, Mayeda GS, Burstein S, Kloner RA. Testosterone and the Cardiovascular System: A Comprehensive Review of the Clinical Literature. 2013;2(6):e000272.	No	No
LDL cholesterol	Biomarkers / metabolism	0.0355	0.045	0.4296	0.0028	0.0442	0.9494	0.0284	0.0449	0.5274	-0.0088	0.0437	0.8401	-0.0049	0.0423	0.9072	-0.0093	0.0454	0.8377	0.0063	0.0422	0.8815	-0.0153	0.0457	0.7384	Teslovich TM, Musunuru K, Smith AV, et al. Biological, clinical and population relevance of 95 loci for blood lipids. Nature. 2010;466(7307):707–713. doi:10.1038/nature09270	Oskui PM, French WJ, Herring MJ, Mayeda GS, Burstein S, Kloner RA. Testosterone and the Cardiovascular System: A Comprehensive Review of the Clinical Literature. 2013;2(6):e000272.	No	No
Triglycerides	Biomarkers / metabolism	-0.2507	0.049	3.0372e-07	-0.0848	0.0448	0.0582	-0.3133	0.0539	6.07e-09	-0.3299	0.0567	5.9031e-09	0.2513	0.0512	9.2154e-07	0.2082	0.0515	5.2847e-05	0.0082	0.0339	0.808	0.1401	0.0477	0.0033	Teslovich TM, Musunuru K, Smith AV, et al. Biological, clinical and population relevance of 95 loci for blood lipids. Nature. 2010;466(7307):707–713. doi:10.1038/nature09270	Oskui PM, French WJ, Herring MJ, Mayeda GS, Burstein S, Kloner RA. Testosterone and the Cardiovascular System: A Comprehensive Review of the Clinical Literature. 2013;2(6):e000272.	No	No
Breast cancer	Disease	-0.0489	0.0235	0.0372	0.1148	0.0276	3.2405e-05	-0.0651	0.0224	0.0037	-0.0544	0.0228	0.017	0.0548	0.023	0.017	0.1124	0.0244	4.0289e-06	0.0245	0.0245	0.318	0.1249	0.0256	1.0182e-06	Michailidou K, Lindström S, Dennis J, et al. Association analysis identifies 65 new breast cancer risk loci. Nature. 2017;551(7678):92–94. doi:10.1038/nature24284	Andrea Micheli, Elisabetta Meneghini, Giorgio Secreto, Franco Berrino, Elisabetta Venturelli, Adalberto Cavalleri, Tiziana Camerini, Maria G. Di Mauro, Elena Cavadini, Giuseppe De Palo, Umberto Veronesi, and Franca Formelli,Plasma Testosterone and Prognosis of Postmenopausal Breast Cancer Patients, Journal of Clinical Oncology 2007 25:19, 2685-2690	No	Yes
Breast cancer (ER+)	Disease	-0.0498	0.0256	0.0519	0.1346	0.0293	4.5238e-06	-0.0579	0.0258	0.0245	-0.0692	0.0243	0.0043	0.0476	0.0265	0.0724	0.1378	0.025	3.5767e-08	0.0148	0.0263	0.5748	0.1511	0.0263	9.0638e-09	Michailidou K, Lindström S, Dennis J, et al. Association analysis identifies 65 new breast cancer risk loci. Nature. 2017;551(7678):92–94. doi:10.1038/nature24284	Andrea Micheli, Elisabetta Meneghini, Giorgio Secreto, Franco Berrino, Elisabetta Venturelli, Adalberto Cavalleri, Tiziana Camerini, Maria G. Di Mauro, Elena Cavadini, Giuseppe De Palo, Umberto Veronesi, and Franca Formelli,Plasma Testosterone and Prognosis of Postmenopausal Breast Cancer Patients, Journal of Clinical Oncology 2007 25:19, 2685-2690	No	Yes
Breast cancer (ER-)	Disease	0.0122	0.0332	0.7123	0.0486	0.0397	0.2209	-0.0088	0.0297	0.7683	0.0079	0.0324	0.8074	0.0257	0.0312	0.469	0.0243	0.0336	0.4089	0.0532	0.0365	0.145	0.0355	0.0353	0.3142	Michailidou K, Lindström S, Dennis J, et al. Association analysis identifies 65 new breast cancer risk loci. Nature. 2017;551(7678):92–94. doi:10.1038/nature24284	Andrea Micheli, Elisabetta Meneghini, Giorgio Secreto, Franco Berrino, Elisabetta Venturelli, Adalberto Cavalleri, Tiziana Camerini, Maria G. Di Mauro, Elena Cavadini, Giuseppe De Palo, Umberto Veronesi, and Franca Formelli,Plasma Testosterone and Prognosis of Postmenopausal Breast Cancer Patients, Journal of Clinical Oncology 2007 25:19, 2685-2690	No	Yes
CAD	Disease	-0.0369	0.0265	0.1636	-0.021	0.0273	0.4431	-0.0695	0.0301	0.0211	-0.1318	0.0315	2.9046e-05	0.0693	0.0289	0.0164	0.0829	0.0318	0.0091	0.0211	0.0261	0.4196	0.0617	0.0311	0.0468	van der Harst P, Verweij N. Identification of 64 Novel Genetic Loci Provides an Expanded View on the Genetic Architecture of Coronary Artery Disease. Circ Res. 2018;122(3):433–443. doi:10.1161/CIRCRESAHA.117.312086	Oskui PM, French WJ, Herring MJ, Mayeda GS, Burstein S, Kloner RA. Testosterone and the Cardiovascular System: A Comprehensive Review of the Clinical Literature. 2013;2(6):e000272.	Yes	No
Prostate cancer	Disease	0.0089	0.0372	0.8113	-0.0111	0.0326	0.7332	-0.0755	0.0337	0.0248	-0.0801	0.0401	0.0461	0.1422	0.0319	8.1145e-06	0.0607	0.0399	0.1279	0.1291	0.0365	0.0004	0.0463	0.0388	0.2327	Schumacher FR, Al Olama AA, Berndt SI, et al. Association analyses of more than 140,000 men identify 63 new prostate cancer susceptibility loci [published correction appears in Nat Genet. 2019 Feb;51(2):363]. Nat Genet. 2018;50(7):928–936. doi:10.1038/s41588-018-0142-8	Michaud JE, Billups KL, Partin AW. Testosterone and prostate cancer: an evidence-based review of pathogenesis and oncologic risk. Ther Adv Urol. 2015;7(6):378–387. doi:10.1177/1756287215597633	No	Yes
Rheumatoid Arthritis	Disease	0.0553	0.0311	0.0753	0.0247	0.0345	0.4738	0.0802	0.0258	0.0019	0.1189	0.0302	8.2842e-05	-0.0709	0.0311	0.0224	-0.0637	0.0303	0.0356	-0.0219	0.0381	0.5663	-0.0393	0.0311	0.2069	Okada Y, Wu D, Trynka G, et al. Genetics of rheumatoid arthritis contributes to biology and drug discovery. Nature. 2014;506(7488):376–381. doi:10.1038/nature12873	Pikwer M, Giwercman A, Bergström U, et al. Association between testosterone levels and risk of future rheumatoid arthritis in men: a population-based case–control study. Annals of the Rheumatic Diseases 2014;73:573-579.	No	No
Type 2 Diabetes	Disease	-0.2737	0.0388	1.6951e-12	0.0401	0.042	0.3393	-0.2689	0.0404	0.0017	-0.3392	0.0357	1.3051e-06	0.1344	0.0438	0.0021	0.3114	0.0401	8.6547e-15	-0.1011	0.0473	0.0326	0.2686	0.0417	1.1732e-10	Morris AP, Voight BF, Teslovich TM, et al. Large-scale association analysis provides insights into the genetic architecture and pathophysiology of type 2 diabetes. Nat Genet. 2012;44(9):981–990. doi:10.1038/ng.2383	Oskui PM, French WJ, Herring MJ, Mayeda GS, Burstein S, Kloner RA. Testosterone and the Cardiovascular System: A Comprehensive Review of the Clinical Literature. 2013;2(6):e000272.	No	No
ADHD	Neuronal	0.1619	0.0783	0.0386	-0.0679	0.0879	0.4402	0.1552	0.0803	0.0534	-0.0817	0.0715	0.2526	-0.0483	0.0836	0.5635	-0.0156	0.0807	0.8464	0.1044	0.0818	0.2016	-0.0857	0.0837	0.3059	Middeldorp CM, Hammerschlag AR, Ouwens KG, et al. A Genome-Wide Association Meta-Analysis of Attention-Deficit/Hyperactivity Disorder Symptoms in Population-Based Pediatric Cohorts. J Am Acad Child Adolesc Psychiatry. 2016;55(10):896–905.e6. doi:10.1016/j.jaac.2016.05.025	Wang LJ, Chou MC, Chou WJ, et al. Potential role of pre- and postnatal testosterone levels in attention-deficit/hyperactivity disorder: is there a sex difference?. Neuropsychiatr Dis Treat. 2017;13:1331–1339. Published 2017 May 16. doi:10.2147/NDT.S136717	No	No
Autism	Neuronal	0.0205	0.0325	0.528	-0.0245	0.0402	0.543	0.0229	0.0314	0.4659	0.0194	0.0295	0.51	-0.017	0.0355	0.6318	-0.048	0.0348	0.1676	-0.0036	0.0398	0.9273	-0.049	0.0373	0.1892	Grove, J., Ripke, S., Als, T.D. et al. Identification of common genetic risk variants for autism spectrum disorder. Nat Genet 51, 431–444 (2019). https://doi.org/10.1038/s41588-019-0344-8	Ferri SL, Abel T, Brodkin ES. Sex Differences in Autism Spectrum Disorder: a Review. Curr Psychiatry Rep. 2018;20(2):9. Published 2018 Mar 5. doi:10.1007/s11920-018-0874-2	No	No
Fluid intelligence	Neuronal	-0.0302	0.0317	0.3405	-0.0183	0.0324	0.5729	-0.0019	0.031	0.9505	0.0218	0.0271	0.4225	-0.0212	0.0319	0.5062	-0.0341	0.0309	0.2707	-0.0337	0.0333	0.3123	-0.0342	0.0315	0.2774	UKBB Ben Neale (http://www.nealelab.is/uk-biobank)	Susan E. Chance, Ronald T. Brown, James M. Dabbs, Robert Casey, Testosterone, intelligence and behavior disorders in young boys, Pers. Ind. Dif, 28(3),2000 437-445,https://doi.org/10.1016/S0191-8869(99)00110-5.	Yes	Yes
Major depressive disorder	Neuronal	0.0286	0.0452	0.5258	0.0075	0.0534	0.8883	0.0012	0.0451	0.9797	0.0203	0.0429	0.6361	0.0101	0.0481	0.8331	-0.0103	0.0494	0.8345	0.0088	0.048	0.8549	0.0002	0.0509	0.9969	Major Depressive Disorder Working Group of the Psychiatric GWAS Consortium, Ripke S, Wray NR, et al. A mega-analysis of genome-wide association studies for major depressive disorder. Mol Psychiatry. 2013;18(4):497–511. doi:10.1038/mp.2012.21	Stanikova, D., Zsido, R.G., Luck, T. et al. Testosterone imbalance may link depression and increased body weight in premenopausal women. Transl Psychiatry 9, 160 (2019). https://doi.org/10.1038/s41398-019-0487-5	No	No
Prospective memory result	Neuronal	0.0655	0.0421	0.1199	-0.0007	0.0513	0.9893	0.0128	0.0416	0.758	-0.0266	0.0394	0.4993	0.0073	0.0443	0.8685	0.0319	0.0432	0.4602	0.0452	0.0504	0.3692	0.0317	0.0457	0.4881	UKBB Ben Neale (http://www.nealelab.is/uk-biobank)	Resnick SM, Matsumoto AM, Stephens-Shields AJ, et al. Testosterone Treatment and Cognitive Function in Older Men With Low Testosterone and Age-Associated Memory Impairment. JAMA. 2017;317(7):717–727. doi:10.1001/jama.2016.21044	Yes	Yes
Schizophrenia	Neuronal	0.0068	0.0218	0.7548	0.0289	0.0253	0.2539	0.027	0.0222	0.2239	0.0474	0.0203	0.0194	-0.0455	0.0241	0.059	-0.0151	0.0239	0.5278	-0.0441	0.0252	0.0801	-0.0017	0.0248	0.9465	Schizophrenia Working Group of the Psychiatric Genomics Consortium. Biological insights from 108 schizophrenia-associated genetic loci. Nature. 2014;511(7510):421–427. doi:10.1038/nature13595	Błażej Misiak, Dorota Frydecka, Olga Loska, Ahmed A. Moustafa, Jerzy Samochowiec, Justyna Kasznia, Bartłomiej Stańczykiewicz, Testosterone, DHEA and DHEA-S in patients with schizophrenia: A systematic review and meta-analysis,Psychoneuroendocrinology 89, 2018 92-102, https://doi.org/10.1016/j.psyneuen.2018.01.007.	No	No
AAM	Sex-specific traits	-0.0329	0.0264	0.2138	0.022	0.0271	0.4162	-0.0017	0.0245	0.9449	-0.0377	0.023	0.1015	-0.0361	0.029	0.2132	0.0262	0.0247	0.2886	-0.0516	0.0322	0.1091	0.0254	0.0256	0.3223	Perry JR, Day F, Elks CE, et al. Parent-of-origin-specific allelic associations among 106 genomic loci for age at menarche. Nature. 2014;514(7520):92–97. doi:10.1038/nature13545	APTER, D. and VIHKO, R. (1985), PREMENARCHEAL ENDOCRINE CHANGES IN RELATION TO AGE AT MENARCHE. Clinical Endocrinology, 22: 753-760. doi:10.1111/j.1365-2265.1985.tb00165.x	No	Yes
Erectile dysfunction	Sex-specific traits	-0.0746	0.0624	0.2317	-0.0104	0.076	0.8908	-0.1542	0.0613	0.0119	-0.0678	0.06	0.2584	0.1375	0.0642	0.0322	0.0109	0.0724	0.8804	0.0595	0.0739	0.4213	-0.0055	0.0758	0.942	Bovijn J, Jackson L, Censin J, et al. GWAS Identifies Risk Locus for Erectile Dysfunction and Implicates Hypothalamic Neurobiology and Diabetes in Etiology. Am J Hum Genet. 2019;104(1):157–163. doi:10.1016/j.ajhg.2018.11.004	Rajfer J. Relationship between testosterone and erectile dysfunction. Rev Urol. 2000;2(2):122–128.	Yes	Yes
Menopause	Sex-specific traits	-0.0092	0.0382	0.7984	0.0406	0.0358	0.2878	-0.0104	0.038	0.7847	0.0108	0.0356	0.7621	0.013	0.0382	0.7341	-0.0023	0.0336	0.9465	-0.0038	0.0376	0.9194	0.0145	0.0344	0.6736	Day FR, Ruth KS, Thompson DJ, et al. Large-scale genomic analyses link reproductive aging to hypothalamic signaling, breast cancer susceptibility and BRCA1-mediated DNA repair. Nat Genet. 2015;47(11):1294–1303. doi:10.1038/ng.3412	John E. Morley, H. Mitchell Perry, Androgens and Women at the Menopause and Beyond, The Journals of Gerontology: Series A, Volume 58, Issue 5, May 2003, Pages M409–M416, https://doi.org/10.1093/gerona/58.5.M409	No	Yes
MPB	Sex-specific traits	0.0695	0.0292	0.0172	-0.0209	0.0319	0.5122	0.0086	0.0242	0.7227	0.0055	0.0231	0.8111	0.0536	0.0287	0.0615	-0.0131	0.0288	0.6484	0.0933	0.0354	0.0083	-0.0138	0.0306	0.652	Hagenaars SP, Hill WD, Harris SE, et al. Genetic prediction of male pattern baldness. PLoS Genet. 2017;13(2):e1006594. Published 2017 Feb 14. doi:10.1371/journal.pgen.1006594	Man Ho Choi, Young Sook Yoo, Bong Chul Chung, Biochemical Roles of Testosterone and Epitestosterone to 5α-Reductase as Indicators of Male-Pattern Baldness, J. of Inv. Derm. 116 (1), 2001 57-61, https://doi.org/10.1046/j.1523-1747.2001.00188.x.	Yes	Yes
Number of childred fathered	Sex-specific traits	0.0535	0.0368	0.1461	0.0044	0.042	0.916	-0.0075	0.0379	0.8433	-0.0288	0.035	0.4096	0.0609	0.0438	0.1644	0.0074	0.0418	0.8598	0.0988	0.0433	0.0223	0.0028	0.0428	0.9472	UKBB Ben Neale (http://www.nealelab.is/uk-biobank)	Grazyna Jasienska, Michal Jasienski, Peter T. Ellison, Testosterone levels correlate with the number of children in human males, but the direction of the relationship depends on paternal education, Evol. and Hum. Beh.33 (6) 2012 665-671,https://doi.org/10.1016/j.evolhumbehav.2012.05.001.	Yes	Yes
Number of live births	Sex-specific traits	0.0467	0.0278	0.093	-0.0507	0.0319	0.1121	0.0329	0.0271	0.2244	0.0317	0.0276	0.2518	-0.0038	0.0315	0.9045	-0.0682	0.0294	0.0204	0.0405	0.0359	0.2584	-0.0711	0.0299	0.0175	UKBB Ben Neale (http://www.nealelab.is/uk-biobank)	Mireia González-Comadran, Montserrat Durán, Ivan Solà, Francisco Fábregues, Ramón Carreras, Miguel A. Checa, Effects of transdermal testosterone in poor responders undergoing IVF: systematic review and meta-analysis, Repr. BioMed., 25(5)2012 450-459, https://doi.org/10.1016/j.rbmo.2012.07.011.	Yes	Yes
Irritability	Temperament	-0.039	0.0253	0.1238	-0.012	0.0342	0.7267	-0.0042	0.0259	0.871	0.0235	0.0292	0.4215	-0.0372	0.0329	0.2575	-0.0172	0.0317	0.5863	-0.0964	0.0366	0.0085	-0.0181	0.0329	0.5819	UKBB Ben Neale (http://www.nealelab.is/uk-biobank)	Daryl B. O’Connor, John Archer, Frederick C. W. Wu, Effects of Testosterone on Mood, Aggression, and Sexual Behavior in Young Men: A Double-Blind, Placebo-Controlled, Cross-Over Study, The Journal of Clinical Endocrinology & Metabolism, Volume 89, Issue 6, 1 June 2004, Pages 2837–2845, https://doi.org/10.1210/jc.2003-031354	Yes	Yes
Mood swings	Temperament	-0.0207	0.0295	0.4834	-0.0567	0.0303	0.0614	-0.0141	0.0259	0.5856	-0.0095	0.0247	0.7017	-0.011	0.0299	0.7145	-0.0241	0.0295	0.4144	-0.0551	0.0371	0.138	-0.0327	0.0301	0.2775	UKBB Ben Neale (http://www.nealelab.is/uk-biobank)	Daryl B. O’Connor, John Archer, Frederick C. W. Wu, Effects of Testosterone on Mood, Aggression, and Sexual Behavior in Young Men: A Double-Blind, Placebo-Controlled, Cross-Over Study, The Journal of Clinical Endocrinology & Metabolism, Volume 89, Issue 6, 1 June 2004, Pages 2837–2845, https://doi.org/10.1210/jc.2003-031354	Yes	Yes
Neurotism score	Temperament	-0.0339	0.023	0.1409	-0.0537	0.0276	0.0514	-0.0405	0.0235	0.0848	-0.0316	0.0212	0.1367	0.0194	0.0296	0.5124	-0.0067	0.0239	0.7786	-0.0321	0.034	0.3442	-0.0202	0.0251	0.4201	UKBB Ben Neale (http://www.nealelab.is/uk-biobank)	Dennis J.L.G. Schutter, Rosa Meuwese, Marieke G.N. Bos, Eveline A. Crone, Jiska S. Peper,Exploring the role of testosterone in the cerebellum link to neuroticism: From adolescence to early adulthood,Psychoneuroendocrinology,78 2017 203-212, https://doi.org/10.1016/j.psyneuen.2017.01.009.	Yes	Yes
Risk tolerance	Temperament	0.0341	0.0216	0.1153	-0.0419	0.029	0.1481	0.0274	0.0217	0.2072	0.0468	0.0021	0.0579	-0.0029	0.0232	0.9022	-0.0632	0.028	0.0242	0.0287	0.0249	0.2489	-0.0632	0.0298	0.0337	Karlsson Linnér R, Biroli P, Kong E, et al. Genome-wide association analyses of risk tolerance and risky behaviors in over 1 million individuals identify hundreds of loci and shared genetic influences. Nat Genet. 2019;51(2):245–257. doi:10.1038/s41588-018-0309-3	Karlsson Linnér R, Biroli P, Kong E, et al. Genome-wide association analyses of risk tolerance and risky behaviors in over 1 million individuals identify hundreds of loci and shared genetic influences. Nat Genet. 2019;51(2):245–257. doi:10.1038/s41588-018-0309-3	Yes	No
Sensitivity	Temperament	0.0255	0.0252	0.311	-0.0624	0.0325	0.0552	-0.0213	0.0246	0.3858	-0.0227	0.0265	0.3915	0.0338	0.0329	0.3048	-0.0247	0.0298	0.4072	0.0384	0.0367	0.2955	-0.0399	0.0311	0.1996	UKBB Ben Neale (http://www.nealelab.is/uk-biobank)	Sanja Klein, Onno Kruse, Isabell Tapia León, Tobias Stalder, Rudolf Stark, Tim Klucken, Increased neural reactivity to emotional pictures in men with high hair testosterone concentrations, Social Cognitive and Affective Neuroscience, Volume 14, Issue 9, September 2019, Pages 1009–1016, https://doi.org/10.1093/scan/nsz067	Yes	Yes
